# Replicated blood-based biomarkers for Myalgic Encephalomyelitis not explicable by inactivity

**DOI:** 10.1101/2024.08.26.24312606

**Authors:** Sjoerd Viktor Beentjes, Julia Kaczmarczyk, Amanda Cassar, Gemma Louise Samms, Nima S. Hejazi, Ava Khamseh, Chris P. Ponting

**Author notes:** Corresponding authors, alphabetical order, equal contribution,.

## Abstract

Myalgic Encephalomyelitis (ME; sometimes referred to as chronic fatigue syndrome [CFS]) is a relatively common and female-biased disease of unknown pathogenesis that profoundly decreases patients’ health-related quality-of-life. ME/CFS diagnosis is hindered by the absence of robustly-defined and specific biomarkers that are easily measured from available sources such as blood, and unaffected by ME/CFS patients’ low level of physical activity. Previous studies of blood biomarkers have not yielded replicated results, perhaps due to low study sample sizes (*n <* 100). Here, we use UK Biobank (UKB) data for up to 1,455 ME/CFS cases and 131,303 population controls to discover hundreds of molecular and cellular blood traits that differ significantly between cases and controls. Importantly, 116 of these traits are replicated, as they are significant for both female and male cohorts. Our analysis used semi-parametric efficient estimators, an initial Super Learner fit followed by a one-step correction, three types of mediators, and natural direct and indirect estimands, to decompose the average effect of ME/CFS status on molecular and cellular traits. Strikingly, these trait differences cannot be explained by ME/CFS cases’ restricted activity. Of 3,237 traits considered, ME/CFS status had a significant effect on only one, via the “Duration of walk” (UKB field 874) mediator. By contrast, ME/CFS status had a significant direct effect on 290 traits (9%). As expected, these effects became more significant with increased stringency of case and control definition. Significant female and male traits were indicative of chronic inflammation, insulin resistance and liver disease. Individually, significant effects on blood traits, however, were not sufficient to cleanly distinguish cases from controls. Nevertheless, their large number, lack of sex-bias, and strong significance, despite the ‘healthy volunteer’ selection bias of UKB participants, keep alive the future ambition of a blood-based biomarker panel for accurate ME/CFS diagnosis.
