## Supplementary Table 1 for "Replicated blood-based biomarkers for Myalgic Encephalomyelitis not explicable by inactivity"

### Sheet: MECFS_Read_v2_CTV3_Codes
Read_v2	CTV3
8HkW.	F03y.
8HlL.	XE17Z
8Q1..	XE17b
F03y.	Xa01F
F286.	XaPeC
F2860	XaR7C
F2861	XaRAz
F2862	.8Q1.
	.F122
	.F12Z
	.F38.
	8HkW.
	8HlL.
	8Q1..
	F286.
	X75s8
	XM06p
	XaPom
	XaPon
	XaPoo
	F2860
	F2861
	F2862
