## Supplementary Table 2 for "Replicated blood-based biomarkers for Myalgic Encephalomyelitis not explicable by inactivity"

### Sheet: Sheet1
Factor	Factor name	ME vs Controls	Test interpretation	Ref
ALT	alanine aminotransferase	Up	Liver injury or disease when high	https://www.ncbi.nlm.nih.gov/books/NBK559278/
ALP	alkaline phosphatase	Up	Liver or bone disease when high	https://www.ncbi.nlm.nih.gov/books/NBK459201/
LPA	apolipoprotein a	Down	Liver disease or hypothyroidism when low	https://www.acc.org/Latest-in-Cardiology/Articles/2023/09/19/10/54/An-Update-on-Lipoprotein-a
CRP	C-reactive protein	Up	Inflammation when high	https://www.ncbi.nlm.nih.gov/books/NBK441843/
CST3	Cystatin C	Up	Kidney disease when high	https://www.ncbi.nlm.nih.gov/books/NBK507821/
GGT	gamma glutamyltransferase	Up	Liver disease or bile duct injury when high	https://www.ncbi.nlm.nih.gov/books/NBK482489/
hba1c	hemoglobin A1c	Up	Blood glucose dysregulation when high	https://www.ncbi.nlm.nih.gov/books/NBK549816/
HDL	HDL cholesterol	Down	Low in metabolic syndrome	https://www.ncbi.nlm.nih.gov/books/NBK542294/
[HLSCR] (count or %)	high light scatter reticulocyte (count or %)	Up	Haemolytic anaemia when high	https://www.ncbi.nlm.nih.gov/books/NBK542172/
IGF1	insulin-like growth factor 1	Down	Growth hormone disorders when down	https://www.ncbi.nlm.nih.gov/books/NBK431086/
[immature reticulocyte fraction]	immature reticulocyte fraction	Up	Anaemia when high	https://www.ncbi.nlm.nih.gov/books/NBK542172/
[Leukocyte] (count)	leukocyte count	Up	Infection, stress, inflammatory disorders when high	https://www.ncbi.nlm.nih.gov/books/NBK563148/
[Neutrophil] (count)	neutrophil count	Up	Infection, stress, inflammatory disorders when high	https://www.ncbi.nlm.nih.gov/books/NBK570571/
TG.to.HDL.C	triglyceride/HDL ratio	Up	Insulin resistance when high	https://www.escardio.org/Journals/E-Journal-of-Cardiology-Practice/Volume-8/TG-HDL-ratio-as-surrogate-marker-for-insulin-resistance
TG	triglycerides	Up	Higher cardiovascular disease risk	https://www.ncbi.nlm.nih.gov/books/NBK459368/
TyG	TyG index	Up	Insulin resistance when high	https://www.thelancet.com/journals/lanhl/article/PIIS2666-7568(22)00247-1/fulltext
Urea	urea	Down	Parenchymal liver disease when low	https://www.ncbi.nlm.nih.gov/books/NBK305/
All factors were significant for NDE for females and males (mediators 874 and 884) and for females (mediator 894). Additionally, they were significant for total effect for females and males (mediator 874), including when data is winsorised at 0.5%.
