## Supplementary Table 3 for "Replicated blood-based biomarkers for Myalgic Encephalomyelitis not explicable by inactivity"

### Sheet: BT_TE_sl
	feature	res_male_te	se_male_te	pval_male_te	cases_male	controls_male	res_female_te	se_female_te	pval_female_te	cases_female	controls_female	res_combined_te	se_combined_te	pval_combined_te	cases_combined	controls_combined	name	BH_pval_male_te	BH_pval_female_te	BH_pval_combined_te
1	f.30000.0.0	0.558442	0.10819	2.44762e-07	375	54026	0.374305	0.0570246	5.2411e-11	1038	73321	0.446432	0.0562816	2.15425e-15	1413	127347	leukocyte_cnt	2.57e-06	2.53992e-10	1.69648e-14
2	f.30010.0.0	-0.0124144	0.0186334	0.505257	375	54028	0.00347828	0.0112125	0.756397	1038	73321	-0.00953927	0.0106818	0.371835	1413	127349	erythrocyte_cnt	0.67726	0.768597	0.459325
3	f.30020.0.0	-0.0523719	0.0554931	0.345295	375	54027	0.0384063	0.030793	0.212309	1038	73322	0.00535219	0.0298112	0.857516	1413	127349	haemoglobin_concentration	0.517942	0.295172	0.885632
4	f.30030.0.0	-0.153208	0.160732	0.340496	375	54028	0.0442538	0.0902755	0.623987	1038	73321	-0.044018	0.086757	0.611894	1413	127349	haematocrit_percent	0.517942	0.677779	0.676304
5	f.30040.0.0	-0.130475	0.241848	0.589548	375	54027	0.0954073	0.142653	0.503618	1038	73321	0.0379701	0.130609	0.771269	1413	127348	mean_corpuscular_vol	0.719513	0.566571	0.837758
6	f.30050.0.0	-0.0245536	0.0922322	0.790073	375	54027	0.065929	0.058711	0.261462	1038	73320	0.043328	0.0518099	0.402993	1413	127347	mean_corpuscular_haemoglobin	0.857381	0.343169	0.488242
7	f.30060.0.0	0.0146326	0.0523352	0.779789	375	54026	0.0515594	0.0310429	0.0967315	1038	73320	0.0262555	0.0282574	0.352807	1413	127346	mean_corpuscular_haemoglobin_concentration	0.857381	0.145097	0.444537
8	f.30070.0.0	0.15804	0.0534222	0.00309323	375	54027	-0.0290219	0.0274455	0.290312	1038	73321	0.0479586	0.0274322	0.0804194	1413	127348	erythrocyte_distribution_width	0.00868796	0.365793	0.123571
9	f.30080.0.0	4.34892	2.89371	0.132869	375	54027	9.17017	1.99409	4.25195e-06	1038	73320	7.76618	1.6703	3.32607e-06	1413	127347	platelet_cnt	0.246198	1.27559e-05	1.10286e-05
10	f.30090.0.0	0.00344072	0.00223826	0.124236	375	54027	0.00751598	0.00155759	1.39732e-06	1038	73319	0.00545618	0.00131565	3.36639e-05	1413	127346	platelet_crit	0.237179	4.63322e-06	9.22098e-05
11	f.30100.0.0	-0.00869584	0.0591218	0.883066	375	54027	-0.0305898	0.0333984	0.359716	1038	73319	-0.0230099	0.0313642	0.463171	1413	127346	thrombocyte_vol	0.927219	0.419669	0.550562
12	f.30110.0.0	0.017385	0.0276625	0.529697	375	54027	0.013782	0.0156883	0.379679	1038	73319	0.0152343	0.0147336	0.301146	1413	127346	platelet_distribution_width	0.681039	0.434905	0.395254
13	f.30120.0.0	0.11518	0.0358087	0.0012974	372	53923	0.0343063	0.0197072	0.0817187	1036	73186	0.0759617	0.0188589	5.62794e-05	1408	127109	lymphocyte_cnt	0.00430192	0.125568	0.000147733
14	f.30130.0.0	0.0203674	0.0117697	0.0835428	372	53923	0.0095965	0.0049366	0.0519015	1036	73186	0.0167301	0.00572656	0.00348363	1408	127109	monocyte_cnt	0.18149	0.0817449	0.00627054
15	f.30140.0.0	0.394774	0.0854175	3.80619e-06	372	53923	0.317291	0.0449971	1.77168e-12	1036	73186	0.355079	0.0445275	1.53164e-15	1408	127109	neutrophill_cnt	3.30247e-05	1.11616e-11	1.37848e-14
16	f.30150.0.0	-0.000490384	0.00649711	0.939835	372	53923	0.00562836	0.00403768	0.163329	1036	73186	0.00199413	0.00352946	0.572076	1408	127109	eosinophill_cnt	0.939835	0.236772	0.643586
17	f.30160.0.0	0.00378669	0.00334473	0.257577	372	53923	0.00175512	0.00170672	0.30378	1036	73186	0.00322806	0.00192439	0.0934547	1408	127109	basophill_cnt	0.438578	0.368041	0.140182
18	f.30170.0.0	-0.000439871	0.000824939	0.593883	372	53922	-0.00157083	0.000322974	1.15244e-06	1036	73184	-0.00117962	0.000358119	0.000987999	1408	127106	nucleated_red_blood_cell_cnt	0.719513	4.03355e-06	0.00200787
19	f.30180.0.0	-0.261415	0.403138	0.516693	372	53925	-0.919866	0.216695	2.18619e-05	1036	73187	-0.634835	0.208134	0.00228748	1408	127112	lymphocyte_percent	0.678159	5.50919e-05	0.004367
20	f.30190.0.0	-0.206599	0.126881	0.103463	372	53925	-0.236618	0.0624722	0.000152129	1036	73187	-0.212905	0.0623775	0.000642113	1408	127112	monocyte_percent	0.203693	0.00034229	0.00139493
21	f.30200.0.0	0.617658	0.456159	0.175723	372	53925	1.24288	0.247801	5.28522e-07	1036	73187	1.00172	0.240452	3.10025e-05	1408	127112	neutrophill_percent	0.316302	2.08105e-06	8.878e-05
22	f.30210.0.0	-0.266683	0.0904167	0.00318303	372	53925	-0.0618309	0.0542324	0.254241	1036	73187	-0.127324	0.0485473	0.00872418	1408	127112	eosinophill_percent	0.00868796	0.340791	0.0148547
23	f.30220.0.0	-0.0123074	0.0251874	0.625103	372	53925	0.0118267	0.0228473	0.604708	1036	73187	0.00427588	0.0169075	0.800347	1408	127112	basophill_percent	0.729287	0.668362	0.85332
24	f.30230.0.0	-0.00953818	0.013867	0.491558	372	53922	-0.0247989	0.00640364	0.000107666	1036	73185	-0.020529	0.00609584	0.000757965	1408	127107	nucleated_red_blood_cell_percent	0.67322	0.000251221	0.00159173
25	f.30240.0.0	0.202037	0.090451	0.0255053	366	53048	0.0736469	0.0177084	3.1984e-05	1029	71976	0.125977	0.0398566	0.00157358	1395	125024	reticulocyte_percent	0.0618012	7.74997e-05	0.00309798
26	f.30250.0.0	0.00843467	0.00388152	0.029778	366	53048	0.00330807	0.000768775	1.6847e-05	1029	71975	0.00501814	0.00145099	0.000543359	1395	125023	reticulocyte_cnt	0.0694819	4.42233e-05	0.00126784
27	f.30260.0.0	0.451505	0.434677	0.298938	366	53048	0.244924	0.250231	0.327684	1029	71976	0.399896	0.240106	0.0958132	1395	125024	mean_reticulocyte_vol	0.495608	0.389511	0.140377
28	f.30270.0.0	0.0799161	0.302542	0.791665	366	53048	-0.0527412	0.164162	0.748002	1029	71976	-0.0181739	0.152701	0.905263	1395	125024	mean_sphered_cell_vol	0.857381	0.768597	0.919864
29	f.30280.0.0	0.0116198	0.00334552	0.000514194	366	53048	0.0139018	0.00196002	1.31558e-12	1029	71976	0.0122308	0.00176963	4.79458e-12	1395	125024	immature_reticulocyte_fraction	0.00202464	9.20908e-12	2.51715e-11
30	f.30290.0.0	0.0474317	0.0124703	0.000142621	366	53048	0.0462819	0.00720196	1.30758e-10	1029	71976	0.0509857	0.00686693	1.1294e-13	1395	125024	high_light_scatter_reticulocyte_percent	0.000641795	5.49184e-10	6.46839e-13
31	f.30300.0.0	0.0023281	0.000551155	2.39956e-05	366	53048	0.00205929	0.000308541	2.4846e-11	1029	71975	0.00215499	0.000287316	6.36158e-14	1395	125023	high_light_scatter_reticulocyte_cnt	0.000125977	1.30442e-10	4.0078e-13
32	f.30600.0.0	-0.034019	0.136328	0.802944	349	48772	-0.298298	0.0886376	0.000764436	906	65422	-0.172725	0.0785142	0.0278128	1255	114194	albumin	0.857381	0.00160531	0.0460552
33	f.30610.0.0	5.54379	1.24801	8.90808e-06	373	52926	7.02328	0.841702	7.17368e-17	1016	72160	6.66043	0.711126	7.53145e-21	1389	125086	alkaline_phosphatase	5.97349e-05	7.53236e-16	7.90802e-20
34	f.30620.0.0	3.51653	0.868185	5.11223e-05	371	52897	2.62249	0.586036	7.642e-06	1016	72158	3.11357	0.497187	3.79159e-10	1387	125055	alanine_aminotransferase	0.000247747	2.09324e-05	1.59247e-09
35	f.30630.0.0	-0.102578	0.0130944	4.73452e-15	349	48688	-0.0783808	0.00882976	6.87573e-19	899	64752	-0.0894799	0.00740145	1.19985e-33	1248	113440	apolipoprotein_a	1.49137e-13	8.66341e-18	2.51969e-32
36	f.30640.0.0	-0.00489333	0.0128915	0.704258	369	52647	0.0258018	0.00745419	0.000537411	1013	71919	0.0106581	0.00690672	0.122795	1382	124566	apolipoprotein_b	0.806696	0.00116748	0.171913
37	f.30650.0.0	0.846202	0.504814	0.0936862	369	52736	0.922515	0.334013	0.00574634	1012	71939	1.00893	0.294226	0.000605578	1381	124675	aspartate_aminotransferase	0.190395	0.0106476	0.00136255
38	f.30660.0.0	-0.00678369	0.0670347	0.919394	333	49812	-0.0830366	0.0250605	0.000921518	725	57971	-0.0777089	0.0280777	0.00564648	1058	107783	direct_bilirubin	0.939835	0.00187276	0.00988134
39	f.30670.0.0	-0.247361	0.0767748	0.00127344	373	52881	-0.134337	0.0435275	0.00202697	1014	72121	-0.172078	0.0401918	1.85708e-05	1387	125002	urea	0.00430192	0.00386966	5.57124e-05
40	f.30680.0.0	-0.00413414	0.00525675	0.431607	349	48756	-0.00636874	0.00327378	0.0517293	906	65408	-0.00602244	0.0029057	0.0382069	1255	114164	calcium	0.604249	0.0817449	0.0601759
41	f.30690.0.0	-0.165771	0.0652387	0.011054	373	52930	-0.00933237	0.0355261	0.792789	1016	72155	-0.0732654	0.0334516	0.0285103	1389	125085	cholesterol	0.0278562	0.792789	0.0460552
42	f.30700.0.0	-0.878577	0.947273	0.353677	373	52890	-0.538564	0.388223	0.165365	1014	72122	-0.717204	0.436639	0.100474	1387	125012	creatinine	0.518178	0.236772	0.143861
43	f.30710.0.0	1.06822	0.356004	0.00269455	370	52812	0.906638	0.129057	2.13895e-12	1016	72047	0.961704	0.156056	7.15813e-10	1386	124859	c_reactive_protein	0.00808365	1.22504e-11	2.81851e-09
44	f.30720.0.0	0.046272	0.0104483	9.48173e-06	373	52919	0.036842	0.00473936	7.62725e-15	1016	72164	0.0395855	0.00522703	3.64034e-14	1389	125083	cystatin_c	5.97349e-05	6.86452e-14	2.54824e-13
45	f.30730.0.0	9.36498	2.7548	0.000675059	372	52907	7.71581	1.64726	2.81305e-06	1014	72131	9.76993	1.47007	3.01369e-11	1386	125038	gamma_glutamyltransferase	0.00250169	8.86112e-06	1.46048e-10
46	f.30740.0.0	0.243141	0.0827741	0.0033097	347	48717	0.0953399	0.0433252	0.0277671	904	65363	0.156832	0.0433451	0.00029665	1251	114080	glucose	0.00868796	0.0460349	0.000718807
47	f.30750.0.0	1.66213	0.448931	0.000213558	365	52814	1.18264	0.259307	5.09664e-06	1028	71874	1.45463	0.244606	2.73378e-09	1393	124688	hba1c	0.000896943	1.45949e-05	1.01311e-08
48	f.30760.0.0	-0.15225	0.0177198	8.5434e-18	349	48756	-0.136066	0.0122593	1.2682e-28	904	65405	-0.137767	0.0100887	1.87147e-42	1253	114161	hdl_cholesterol	5.38234e-16	1.99741e-27	1.17902e-40
49	f.30770.0.0	-1.53929	0.334515	4.19361e-06	369	52682	-0.93555	0.187853	6.35107e-07	1009	71781	-0.925421	0.164362	1.79793e-08	1378	124463	igf_1	3.30247e-05	2.35363e-06	6.29275e-08
50	f.30780.0.0	-0.0941828	0.0472924	0.0464263	373	52821	0.0627678	0.027903	0.0244807	1016	72024	0.000904729	0.0253469	0.971526	1389	124845	ldl_direct	0.104459	0.0419427	0.971526
51	f.30790.0.0	1.58931	3.12741	0.611323	310	42478	1.86258	1.79789	0.300209	831	58152	1.6968	1.60575	0.290649	1141	100630	lipoprotein_a	0.726667	0.368041	0.389593
52	f.30800.0.0	18.3383	18.8752	0.331272	27	4235	-25.0528	22.9865	0.275761	236	18279	-23.4943	20.6766	0.255841	263	22514	oestradiol	0.517942	0.35455	0.35039
53	f.30810.0.0	0.00925244	0.0104901	0.37777	349	48672	-0.0123619	0.00533036	0.0203869	905	65317	-0.00327259	0.00533358	0.539492	1254	113989	phosphate	0.540898	0.0366965	0.62769
54	f.30820.0.0	6.38326	6.32461	0.312844	22	4374	-1.53963	3.50597	0.660555	80	6325	2.03499	2.16073	0.346293	102	10699	rheumatoid_factor	0.505363	0.705339	0.444537
55	f.30830.0.0	-0.644197	1.0635	0.544693	346	48362	-3.37662	1.08015	0.00177168	890	64698	-2.31529	0.775856	0.00284347	1236	113060	shbg	0.686313	0.00348799	0.00526878
56	f.30840.0.0	-0.508812	0.298269	0.0880295	370	52712	-0.821997	0.106606	1.25253e-14	1010	71894	-0.665831	0.144245	3.9128e-06	1380	124606	total_bilirubin	0.184862	9.86369e-14	1.23253e-05
57	f.30850.0.0	-0.876823	0.20342	1.62955e-05	369	52459	0.0532443	0.0429902	0.215523	829	61071	-0.375586	0.0943108	6.82139e-05	1198	113530	testosterone	9.3329e-05	0.295172	0.000171899
58	f.30860.0.0	-0.0194611	0.211137	0.926561	349	48706	0.0588208	0.142514	0.679799	905	65373	0.0289129	0.122014	0.812685	1254	114079	total protein	0.939835	0.713789	0.85332
59	f.30870.0.0	0.466399	0.0767455	1.22289e-09	373	52868	0.335493	0.0301039	7.61501e-29	1015	72120	0.38744	0.0358428	3.10579e-27	1388	124988	triglycerides	1.54085e-08	1.59915e-27	3.9133e-26
60	f.30880.0.0	-5.03499	3.81793	0.187244	372	52865	4.78548	2.12962	0.024633	1013	72076	1.21076	2.01529	0.547983	1385	124941	urate	0.327677	0.0419427	0.62769
61	f.30890.0.0	-3.63592	1.17959	0.0020537	360	51405	-4.39998	0.683478	1.21356e-10	953	68487	-3.96599	0.632201	3.53455e-10	1313	119892	vitamin_d	0.00646914	5.46103e-10	1.59055e-09
62	TyG	0.250103	0.0344794	4.05549e-13	347	48668	0.209111	0.0177726	5.84907e-32	904	65329	0.229957	0.0176466	8.13083e-39	1251	113997	TyG	6.3874e-12	3.68492e-30	2.56121e-37
63	TG.to.HDL.C	0.634912	0.0861037	1.65828e-13	349	48703	0.33846	0.030217	4.03202e-29	904	65361	0.470393	0.0397775	2.87778e-32	1253	114064	TG.to.HDL.C	3.48238e-12	1.27009e-27	4.53251e-31

### Sheet: BT_f874_NDE_sl
	feature	mediator	res_male_de	se_male_de	pval_male_de	res_female_de	se_female_de	pval_female_de	res_combined_de	se_combined_de	pval_combined_de	name	BH_pval_male_de	BH_pval_female_de	BH_pval_combined_de	m_frac_of_te	f_frac_of_te	c_frac_of_te
1	f.30000.0.0	f.874.0.0	0.477591	0.121914	8.94964e-05	0.323272	0.0716925	6.50881e-06	0.372521	0.0680546	4.40344e-08	leukocyte_cnt	0.000805467	3.72777e-05	3.08241e-07	1.10093	1.04331	1.06173
2	f.30010.0.0	f.874.0.0	-0.0207968	0.0212138	0.326916	-0.000653077	0.0133343	0.960937	-0.0127782	0.0121115	0.291404	erythrocyte_cnt	0.490375	0.960937	0.42694	1.00542	-0.502093	1.30617
3	f.30020.0.0	f.874.0.0	-0.0998437	0.0636985	0.117011	0.0546129	0.0367097	0.136831	-0.0131817	0.0343972	0.701556	haemoglobin_concentration	0.230366	0.220866	0.789251	0.973115	1.07249	1.13199
4	f.30030.0.0	f.874.0.0	-0.222749	0.176226	0.206231	0.071285	0.108759	0.512186	-0.0510208	0.09587	0.594596	haematocrit_percent	0.371216	0.625647	0.708348	1.20826	1.00222	0.771759
5	f.30040.0.0	f.874.0.0	-0.101077	0.275001	0.713207	0.245884	0.167321	0.141688	0.0405796	0.159779	0.799516	mean_corpuscular_vol	0.847774	0.220866	0.853721	0.470599	1.7483	-1.01024
6	f.30050.0.0	f.874.0.0	-0.018021	0.109063	0.868759	0.145679	0.0658649	0.0269812	0.0318029	0.0647253	0.623177	mean_corpuscular_haemoglobin	0.912197	0.0515096	0.72704	0.588676	1.91037	1.27622
7	f.30060.0.0	f.874.0.0	-0.0117228	0.0590584	0.842657	0.069287	0.0366185	0.0584737	0.0114781	0.0352274	0.744554	mean_corpuscular_haemoglobin_concentration	0.912197	0.102329	0.80874	-5.56441	1.24755	0.477205
8	f.30070.0.0	f.874.0.0	0.159346	0.0616125	0.00970231	-0.0932003	0.0305946	0.00231681	0.0196488	0.0318181	0.536882	erythrocyte_distribution_width	0.0302639	0.00583835	0.663207	0.87059	1.19862	1.14094
9	f.30080.0.0	f.874.0.0	4.268	3.32576	0.199382	8.23252	2.52309	0.00110288	6.00215	2.0462	0.00335369	platelet_cnt	0.369443	0.00347406	0.00880343	1.10942	1.05797	0.988897
10	f.30090.0.0	f.874.0.0	0.00396632	0.0025604	0.121357	0.00603598	0.00197783	0.0022746	0.00439	0.00174073	0.0116715	platelet_crit	0.231681	0.00583835	0.0262609	1.04167	0.964868	0.964402
11	f.30100.0.0	f.874.0.0	-0.0154544	0.0658153	0.814352	-0.0165717	0.0398993	0.677894	-0.0244936	0.0369728	0.507667	thrombocyte_vol	0.912197	0.749252	0.63966	0.410584	0.638579	1.43694
12	f.30110.0.0	f.874.0.0	0.00373497	0.0319704	0.906998	0.0239331	0.0192815	0.214514	0.0224325	0.0174067	0.197492	platelet_distribution_width	0.921627	0.307146	0.311049	0.691425	1.18939	1.13358
13	f.30120.0.0	f.874.0.0	0.120893	0.0437641	0.00573809	0.0506905	0.024573	0.039127	0.0852687	0.0253811	0.000780735	lymphocyte_cnt	0.0200833	0.0704286	0.0023422	0.943695	1.50935	1.1084
14	f.30130.0.0	f.874.0.0	0.0235404	0.0138267	0.0886554	0.00866889	0.00590724	0.142239	0.0147803	0.00681874	0.0301898	monocyte_cnt	0.192596	0.220866	0.0576351	1.01669	0.874282	0.901357
15	f.30140.0.0	f.874.0.0	0.313778	0.0938082	0.000823143	0.250393	0.0539692	3.49157e-06	0.267107	0.0527337	4.07973e-07	neutrophil_cnt	0.0051858	2.19969e-05	2.57023e-06	0.977999	0.986557	0.927638
16	f.30150.0.0	f.874.0.0	-0.00428127	0.00750247	0.568239	0.00381122	0.00477501	0.424778	0.00178176	0.00434699	0.681891	eosinophil_cnt	0.715981	0.546143	0.781075	0.697516	0.638868	7.22264
17	f.30160.0.0	f.874.0.0	0.00430876	0.0039685	0.277593	0.000550661	0.00171185	0.747698	0.00246869	0.00188079	0.189324	basophil_cnt	0.44842	0.798389	0.305832	0.938411	0.316981	0.862676
18	f.30170.0.0	f.874.0.0	-0.00104235	0.000531558	0.0498867	-0.00201129	0.00028115	8.44046e-13	-0.00159231	0.000282716	1.77954e-08	nucleated_red_blood_cell_cnt	0.120879	1.0635e-11	1.40139e-07	1.01261	1.00637	0.983623
19	f.30180.0.0	f.874.0.0	-0.065151	0.485377	0.893222	-0.651017	0.261662	0.0128461	-0.193925	0.264109	0.46279	lymphocyte_percent	0.921627	0.0269769	0.607412	4.06893	0.898343	0.454842
20	f.30190.0.0	f.874.0.0	-0.136146	0.133607	0.308198	-0.164597	0.0767836	0.032061	-0.161616	0.0739174	0.0287838	monocyte_percent	0.473573	0.0594071	0.0566681	1.07222	1.14294	1.08635
21	f.30200.0.0	f.874.0.0	0.392453	0.524067	0.453941	0.844358	0.29764	0.00455611	0.53824	0.288139	0.0617643	neutrophil_percent	0.621702	0.0110398	0.114446	0.988126	0.953179	0.791223
22	f.30210.0.0	f.874.0.0	-0.192273	0.106505	0.071027	-0.0670765	0.0633123	0.289393	-0.0990835	0.0617965	0.10885	eosinophil_percent	0.159811	0.38791	0.188634	1.71024	1.63371	0.96688
23	f.30220.0.0	f.874.0.0	-0.00483922	0.0274138	0.859882	-0.0113751	0.0200615	0.570708	-0.00160418	0.0181531	0.929583	basophil_percent	0.912197	0.678388	0.944576	1.58682	-1.54502	-0.61996
24	f.30230.0.0	f.874.0.0	-0.0116401	0.012157	0.338324	-0.030568	0.00736609	3.32728e-05	-0.0225106	0.00698673	0.00127338	nucleated_red_blood_cell_percent	0.495684	0.000161245	0.00364649	0.811809	0.972308	0.926575
25	f.30240.0.0	f.874.0.0	0.189698	0.105023	0.0708802	0.0292868	0.0207838	0.158802	0.110046	0.0467347	0.018538	reticulocyte_percent	0.159811	0.238202	0.0402723	0.939725	0.720151	1.07002
26	f.30250.0.0	f.874.0.0	0.00844454	0.00513274	0.0999224	0.00134359	0.000919001	0.143738	0.00461019	0.00207262	0.0261264	reticulocyte_cnt	0.209837	0.220866	0.0548654	0.926894	0.707651	1.07992
27	f.30260.0.0	f.874.0.0	0.394299	0.474326	0.405813	0.301503	0.298973	0.313232	0.22908	0.275108	0.405019	mean_reticulocyte_vol	0.581051	0.411117	0.554699	3.14116	1.32795	1.19955
28	f.30270.0.0	f.874.0.0	0.097261	0.325067	0.764786	0.240111	0.195815	0.220117	0.209422	0.186224	0.260772	mean_sphered_cell_vol	0.89225	0.308164	0.398125	-1.01337	1.24297	1.73081
29	f.30280.0.0	f.874.0.0	0.00920422	0.00357751	0.010088	0.00808331	0.00229327	0.000423797	0.00973506	0.0019655	7.30932e-07	immature_reticulocyte_fraction	0.0302639	0.00157054	4.18625e-06	1.25024	0.817198	1.00546
30	f.30290.0.0	f.874.0.0	0.0454245	0.0151715	0.00275288	0.0245632	0.00803643	0.00223951	0.0394436	0.00842612	2.85332e-06	high_light_scatter_reticulocyte_percent	0.012388	0.00583835	1.30014e-05	0.963436	0.835268	1.07228
31	f.30300.0.0	f.874.0.0	0.00196696	0.000650245	0.00248672	0.00111367	0.000351878	0.00155119	0.00168205	0.000357546	2.54575e-06	high_light_scatter_reticulocyte_cnt	0.0122659	0.00465357	1.30014e-05	0.986344	0.899465	1.03623
32	f.30600.0.0	f.874.0.0	0.058846	0.148319	0.691549	-0.0110122	0.109857	0.920152	-0.0313726	0.0911559	0.730722	albumin	0.847774	0.934994	0.807641	2.0136	0.147366	0.464592
33	f.30610.0.0	f.874.0.0	6.52953	1.32535	8.36568e-07	5.885	1.07301	4.14437e-08	6.24426	0.851828	2.29417e-13	alkaline_phosphatase	1.05408e-05	3.26369e-07	2.40888e-12	1.0875	0.944251	0.986222
34	f.30620.0.0	f.874.0.0	2.66033	0.944047	0.00483231	2.18406	0.636074	0.000595507	2.55847	0.593137	1.6073e-05	alanine_aminotransferase	0.017908	0.00208427	5.62554e-05	0.937021	0.895342	0.986625
35	f.30630.0.0	f.874.0.0	-0.0917109	0.0156238	4.35955e-09	-0.0658925	0.0109394	1.70785e-09	-0.0768278	0.00905036	2.08571e-17	apolipoprotein_a	2.35576e-07	1.79324e-08	3.285e-16	0.914076	0.916812	0.944341
36	f.30640.0.0	f.874.0.0	-0.0145656	0.0141988	0.304969	0.0224441	0.00891447	0.0118118	0.00772161	0.00812228	0.341772	apolipoprotein_b	0.473573	0.0265766	0.47848	0.643137	1.0599	1.99622
37	f.30650.0.0	f.874.0.0	0.386347	0.478169	0.419108	1.06303	0.424384	0.0122497	0.815432	0.317664	0.0102594	aspartate_aminotransferase	0.586751	0.0266115	0.0239386	0.905499	0.904359	1.11408
38	f.30660.0.0	f.874.0.0	-0.0166779	0.0646492	0.796426	-0.0666314	0.0298354	0.0255293	-0.0336363	0.0345979	0.330948	direct_bilirubin	0.912197	0.0502609	0.473858	-0.90429	0.881544	1.03434
39	f.30670.0.0	f.874.0.0	-0.222263	0.0890298	0.0125425	-0.182135	0.047971	0.00014659	-0.206773	0.0465349	8.85474e-06	urea	0.0359171	0.000615679	3.66731e-05	0.89371	1.24435	1.03166
40	f.30680.0.0	f.874.0.0	-0.00651364	0.00574071	0.256526	-0.002009	0.00409007	0.623291	-0.00503133	0.00344604	0.144281	calcium	0.425292	0.709977	0.239202	0.793917	0.968128	0.900762
41	f.30690.0.0	f.874.0.0	-0.181613	0.0697095	0.00917968	0.0170996	0.0429341	0.690428	-0.0634017	0.0393841	0.107435	cholesterol	0.0302639	0.749948	0.188634	0.897292	1.91812	0.77577
42	f.30700.0.0	f.874.0.0	-1.23411	1.06145	0.244968	-1.19667	0.439019	0.00641489	-1.11013	0.507065	0.0285731	creatinine	0.417107	0.0149681	0.0566681	1.27638	1.10028	1.29679
43	f.30710.0.0	f.874.0.0	1.2693	0.441404	0.00403264	0.583194	0.136059	1.81657e-05	0.905776	0.204348	9.31379e-06	c_reactive_protein	0.0158785	9.53701e-05	3.66731e-05	0.96568	0.961334	0.965807
44	f.30720.0.0	f.874.0.0	0.0458239	0.0123365	0.000203599	0.0322667	0.00547777	3.85067e-09	0.0381647	0.00598945	1.86586e-10	cystatin_c	0.00160334	3.4656e-08	1.67927e-09	1.00411	0.975257	0.997212
45	f.30730.0.0	f.874.0.0	8.64662	2.68198	0.00126427	6.06659	1.93367	0.00170486	7.22863	1.64166	1.06649e-05	gamma_glutamyltransferase	0.00724082	0.0048821	3.95228e-05	1.02277	1.04532	0.982396
46	f.30740.0.0	f.874.0.0	0.203286	0.0856306	0.0175969	0.0306553	0.0396786	0.439764	0.119003	0.044209	0.00710642	glucose	0.0482002	0.554103	0.0179082	0.908684	0.746558	0.852926
47	f.30750.0.0	f.874.0.0	1.37447	0.455184	0.00253106	0.820769	0.221	0.000204095	1.13217	0.241991	2.88921e-06	hba1c	0.0122659	0.000803625	1.30014e-05	1.05115	1.09399	1.17494
48	f.30760.0.0	f.874.0.0	-0.117475	0.0226489	2.13978e-07	-0.112321	0.0153946	2.96175e-13	-0.117095	0.0124129	3.97205e-21	hdl_cholesterol	3.37015e-06	4.66475e-12	2.50239e-19	0.913944	0.939454	0.928713
49	f.30770.0.0	f.874.0.0	-0.979675	0.332374	0.00320347	-0.757263	0.231442	0.00106815	-0.83989	0.198571	2.34034e-05	igf_1	0.0134546	0.00347406	7.76008e-05	1.05409	1.04547	1.00684
50	f.30780.0.0	f.874.0.0	-0.11434	0.052355	0.0289673	0.076719	0.0336083	0.0224457	-0.00161339	0.0297914	0.956811	ldl_direct	0.0760392	0.0456154	0.956811	0.815565	0.97153	0.0863061
51	f.30790.0.0	f.874.0.0	2.16116	3.2548	0.506697	1.09688	2.25086	0.626035	0.361135	1.88936	0.848415	lipoprotein_a	0.651467	0.709977	0.876231	1.60277	2.5173	0.430917
52	f.30800.0.0	f.874.0.0	1.20068	18.7564	0.948958	-40.3574	27.2783	0.139014	-35.24	22.0985	0.110785	oestradiol	0.948958	0.220866	0.188634	0.0619651	0.805361	0.899544
53	f.30810.0.0	f.874.0.0	0.00738933	0.0111272	0.506639	-0.00665404	0.00619013	0.282399	0.00149857	0.00648087	0.817136	phosphate	0.651467	0.386764	0.857993	0.630035	1.024	-1.14164
54	f.30820.0.0	f.874.0.0	-2.71314	3.97349	0.494728	-0.374986	2.34615	0.873015	-1.03019	1.94269	0.595912	rheumatoid_factor	0.651467	0.901638	0.708348	-3.92779	2.78096	2.41337
55	f.30830.0.0	f.874.0.0	0.237973	1.17818	0.83993	-0.65372	1.36137	0.63109	-0.63712	0.915302	0.486381	shbg	0.912197	0.709977	0.625347	5.18478	0.391174	1.46719
56	f.30840.0.0	f.874.0.0	-0.425065	0.355188	0.231411	-0.624525	0.131735	2.12915e-06	-0.518461	0.169372	0.00220546	total_bilirubin	0.404969	1.49041e-05	0.00604103	1.03064	0.969185	1.04854
57	f.30850.0.0	f.874.0.0	-0.732747	0.216718	0.000721956	0.0165076	0.0254396	0.516407	-0.28037	0.105416	0.00782234	testosterone	0.00505369	0.625647	0.0189541	1.0094	0.786506	0.986085
58	f.30860.0.0	f.874.0.0	-0.0863556	0.233022	0.710943	0.223746	0.170075	0.188319	0.116122	0.146481	0.427927	total protein	0.847774	0.275909	0.573604	0.533529	1.54951	1.21512
59	f.30870.0.0	f.874.0.0	0.340519	0.0806253	2.40561e-05	0.267361	0.0343863	7.53183e-15	0.300266	0.0382615	4.23594e-15	triglycerides	0.000252589	1.58168e-13	5.33729e-14	0.955796	0.932291	0.978383
60	f.30880.0.0	f.874.0.0	-6.43923	4.00757	0.108106	0.384132	2.40251	0.872969	-2.45066	2.20051	0.265417	urate	0.219699	0.901638	0.398125	0.708744	0.345079	0.913517
61	f.30890.0.0	f.874.0.0	-2.71169	1.36515	0.0469918	-3.3765	0.853584	7.63168e-05	-2.80289	0.804721	0.000495729	vitamin_d	0.118419	0.000343426	0.00156155	0.937335	0.918395	0.927895
62	TyG	f.874.0.0	0.201078	0.0364556	3.4742e-08	0.168565	0.0211044	1.38044e-15	0.177523	0.0196632	1.74549e-19	TyG	7.29581e-07	8.69676e-14	4.1295e-18	0.972888	0.916721	0.957893
63	TG.to.HDL.C	f.874.0.0	0.488858	0.0845803	7.4786e-09	0.263591	0.0337357	5.56616e-15	0.363972	0.0403735	1.96643e-19	TG.to.HDL.C	2.35576e-07	1.58168e-13	4.1295e-18	0.98139	0.954927	0.929691

### Sheet: BT_f874_NIE_sl
	feature	mediator	res_male_ie	se_male_ie	pval_male_ie	res_female_ie	se_female_ie	pval_female_ie	res_combined_ie	se_combined_ie	pval_combined_ie	name	BH_pval_male_ie	BH_pval_female_ie	BH_pval_combined_ie	m_frac_of_te	f_frac_of_te	c_frac_of_te
1	f.30000.0.0	f.874.0.0	-0.0437841	0.0270131	0.105051	-0.0134202	0.0200853	0.50403	-0.021659	0.0286749	0.450052	leukocyte_cnt	0.601655	0.756045	0.883805	-0.10093	-0.0433118	-0.0617307
2	f.30010.0.0	f.874.0.0	0.00011217	0.00690722	0.987043	0.00195379	0.00350897	0.577666	0.00299525	0.00369605	0.417715	erythrocyte_cnt	0.987043	0.785744	0.883805	-0.00542286	1.50209	-0.306169
3	f.30020.0.0	f.874.0.0	-0.00275851	0.0177726	0.876655	-0.00369125	0.0114142	0.7464	0.00153698	0.0136388	0.910275	haemoglobin_concentration	0.952229	0.854967	0.951519	0.0268855	-0.0724888	-0.131989
4	f.30030.0.0	f.874.0.0	0.0383944	0.0823753	0.641151	-0.000158221	0.0310844	0.995939	-0.015089	0.0279646	0.589491	haematocrit_percent	0.912637	0.995939	0.915949	-0.208264	-0.00222449	0.228241
5	f.30040.0.0	f.874.0.0	-0.113707	0.108384	0.294128	-0.105243	0.0494202	0.0332088	-0.0807479	0.0848739	0.341408	mean_corpuscular_vol	0.843969	0.261519	0.883805	0.529401	-0.748304	2.01024
6	f.30050.0.0	f.874.0.0	-0.0125918	0.0325366	0.698754	-0.0694222	0.0203713	0.000654787	-0.00688324	0.0327827	0.833695	mean_corpuscular_haemoglobin	0.912637	0.0412516	0.951519	0.411324	-0.910371	-0.276217
7	f.30060.0.0	f.874.0.0	0.0138296	0.0127617	0.278506	-0.0137483	0.0110871	0.214963	0.0125747	0.0167311	0.452308	mean_corpuscular_haemoglobin_concentration	0.843969	0.564278	0.883805	6.56441	-0.247545	0.522795
8	f.30070.0.0	f.874.0.0	0.0236862	0.0217866	0.276952	0.0154441	0.0120853	0.201277	-0.00242723	0.00796756	0.760641	erythrocyte_distribution_width	0.843969	0.564278	0.939615	0.12941	-0.198622	-0.140942
9	f.30080.0.0	f.874.0.0	-0.420944	0.900532	0.640186	-0.451075	0.764877	0.555368	0.0673905	0.792473	0.932231	platelet_cnt	0.912637	0.785744	0.951519	-0.10942	-0.057968	0.0111031
10	f.30090.0.0	f.874.0.0	-0.000158682	0.000694625	0.819302	0.000219779	0.000577003	0.70328	0.000162044	0.00078429	0.836313	platelet_crit	0.947697	0.820493	0.951519	-0.0416747	0.0351322	0.0355981
11	f.30100.0.0	f.874.0.0	-0.0221856	0.0207721	0.285498	-0.0093792	0.010458	0.369801	0.00744788	0.0115508	0.51906	thrombocyte_vol	0.843969	0.685219	0.883805	0.589416	0.361421	-0.436936
12	f.30110.0.0	f.874.0.0	0.00166688	0.0106292	0.875386	-0.00381086	0.00551339	0.48944	-0.0026435	0.00582927	0.650197	platelet_distribution_width	0.952229	0.752066	0.915949	0.308575	-0.189386	-0.133584
13	f.30120.0.0	f.874.0.0	0.00721308	0.0122174	0.554928	-0.0171063	0.0118731	0.149655	-0.0083393	0.0101779	0.412585	lymphocyte_cnt	0.912637	0.564278	0.883805	0.0563054	-0.509354	-0.108402
14	f.30130.0.0	f.874.0.0	-0.000386374	0.00292149	0.894785	0.00124655	0.00162817	0.443903	0.00161753	0.00193675	0.403617	monocyte_cnt	0.955448	0.717075	0.883805	-0.0166871	0.125718	0.0986432
15	f.30140.0.0	f.874.0.0	0.00705879	0.0234448	0.763352	0.003412	0.0166443	0.837576	0.0208362	0.0205953	0.311684	neutrophill_cnt	0.92483	0.894361	0.883805	0.0220012	0.0134434	0.0723622
16	f.30150.0.0	f.874.0.0	-0.00185661	0.00248522	0.455027	0.00215436	0.00149854	0.150535	-0.00153507	0.00215079	0.475398	eosinophill_cnt	0.912637	0.564278	0.883805	0.302484	0.361132	-6.22264
17	f.30160.0.0	f.874.0.0	0.000282788	0.00084809	0.738801	0.00118654	0.000702263	0.0911043	0.000392975	0.000524109	0.453377	basophill_cnt	0.912637	0.441505	0.883805	0.0615888	0.683019	0.137324
18	f.30170.0.0	f.874.0.0	1.29801e-05	3.10685e-05	0.676101	1.27271e-05	0.000105462	0.903944	-2.65111e-05	6.82917e-05	0.697866	nucleated_red_blood_cell_cnt	0.912637	0.949142	0.915949	-0.0126098	-0.00636815	0.0163768
19	f.30180.0.0	f.874.0.0	0.0491392	0.142757	0.730683	-0.0736693	0.0848758	0.385413	-0.232432	0.114748	0.0428079	lymphocyte_percent	0.912637	0.690557	0.883805	-3.06893	0.101657	0.545158
20	f.30190.0.0	f.874.0.0	0.00916978	0.0245882	0.709198	0.0205845	0.0221769	0.353306	0.0128459	0.0224837	0.567767	monocyte_percent	0.912637	0.679455	0.915949	-0.0722163	-0.142935	-0.0863476
21	f.30200.0.0	f.874.0.0	0.00471606	0.145788	0.974194	0.0414754	0.0939049	0.658724	0.142023	0.116751	0.223808	neutrophill_percent	0.987043	0.819106	0.883805	0.0118742	0.0468208	0.208777
22	f.30210.0.0	f.874.0.0	0.0798488	0.0300342	0.0078468	0.0260187	0.022957	0.25706	-0.00339402	0.0291044	0.907165	eosinophill_percent	0.323612	0.632284	0.951519	-0.710243	-0.633708	0.0331196
23	f.30220.0.0	f.874.0.0	0.00178958	0.00900068	0.842398	0.0187375	0.00864073	0.0301204	0.00419173	0.00379969	0.26995	basophill_percent	0.947697	0.261519	0.883805	-0.586819	2.54502	1.61996
24	f.30230.0.0	f.874.0.0	-0.00269836	0.00222768	0.225785	-0.000870611	0.00199839	0.663086	-0.00178381	0.00197317	0.365977	nucleated_red_blood_cell_percent	0.843969	0.819106	0.883805	0.188191	0.0276924	0.0734247
25	f.30240.0.0	f.874.0.0	0.0121673	0.0324885	0.708024	0.0113808	0.00615799	0.0645824	-0.00720147	0.0090669	0.427044	reticulocyte_percent	0.912637	0.369881	0.883805	0.0602746	0.279849	-0.070023
26	f.30250.0.0	f.874.0.0	0.00066604	0.00087108	0.444501	0.000555073	0.0002869	0.053024	-0.000341164	0.000382599	0.372553	reticulocyte_cnt	0.912637	0.34213	0.883805	0.0731062	0.292349	-0.079916
27	f.30260.0.0	f.874.0.0	-0.268772	0.252395	0.286926	-0.0744593	0.088463	0.399956	-0.0381081	0.098022	0.697445	mean_reticulocyte_vol	0.843969	0.690557	0.915949	-2.14116	-0.327951	-0.199548
28	f.30270.0.0	f.874.0.0	-0.193239	0.0776797	0.0128594	-0.0469364	0.0564327	0.405565	-0.0884255	0.0861849	0.304892	mean_sphered_cell_vol	0.323612	0.690557	0.883805	2.01337	-0.242974	-0.730811
29	f.30280.0.0	f.874.0.0	-0.00184228	0.000998252	0.0649636	0.00180818	0.000695795	0.00935695	-5.28431e-05	0.000550967	0.923592	immature_reticulocyte_fraction	0.511589	0.194228	0.951519	-0.250244	0.182802	-0.00545775
30	f.30290.0.0	f.874.0.0	0.00172393	0.00328549	0.599785	0.00484437	0.00285312	0.0895229	-0.00265871	0.00332092	0.423367	high_light_scatter_reticulocyte_percent	0.912637	0.441505	0.883805	0.0365638	0.164732	-0.0722772
31	f.30300.0.0	f.874.0.0	2.72322e-05	0.000119669	0.819987	0.000124477	9.95427e-05	0.21112	-5.88166e-05	0.000104368	0.57306	high_light_scatter_reticulocyte_cnt	0.947697	0.564278	0.915949	0.0136558	0.100535	-0.0362342
32	f.30600.0.0	f.874.0.0	-0.0296218	0.0386842	0.443835	-0.0637147	0.0281776	0.023748	-0.0361546	0.0253147	0.153232	albumin	0.912637	0.249354	0.883805	-1.0136	0.852634	0.535408
33	f.30610.0.0	f.874.0.0	-0.525358	0.263135	0.0458756	0.347452	0.311533	0.264723	0.087233	0.277098	0.752906	alkaline_phosphatase	0.503419	0.632284	0.939615	-0.0874988	0.0557489	0.0137776
34	f.30620.0.0	f.874.0.0	0.178807	0.216467	0.408791	0.255298	0.183165	0.163373	0.0346821	0.190808	0.855767	alanine_aminotransferase	0.912637	0.564278	0.951519	0.0629792	0.104658	0.0133745
35	f.30630.0.0	f.874.0.0	-0.00862093	0.00486892	0.0766263	-0.00597881	0.00362574	0.0991501	-0.00452822	0.00347156	0.192106	apolipoprotein_a	0.535314	0.446176	0.883805	0.0859242	0.0831876	0.0556593
36	f.30640.0.0	f.874.0.0	-0.00808213	0.00348938	0.0205468	-0.00126851	0.00243353	0.602185	-0.0038535	0.00304519	0.205715	apolipoprotein_b	0.323612	0.785744	0.883805	0.356863	-0.0599042	-0.996223
37	f.30650.0.0	f.874.0.0	0.0403206	0.118987	0.73471	0.112421	0.121774	0.355905	-0.0834993	0.097288	0.390744	aspartate_aminotransferase	0.912637	0.679455	0.883805	0.0945013	0.0956414	-0.114081
38	f.30660.0.0	f.874.0.0	0.0351209	0.0183731	0.0559354	-0.00895349	0.0128967	0.487529	0.00111687	0.0077926	0.886034	direct_bilirubin	0.503419	0.752066	0.951519	1.90429	0.118456	-0.0343447
39	f.30670.0.0	f.874.0.0	-0.026434	0.0274009	0.334689	0.0357658	0.0147448	0.0152805	0.00634633	0.0133183	0.633708	urea	0.912637	0.194228	0.915949	0.10629	-0.244353	-0.031664
40	f.30680.0.0	f.874.0.0	-0.00169079	0.00155666	0.277405	-6.61387e-05	0.00121876	0.956722	-0.000554308	0.00129952	0.669708	calcium	0.843969	0.972153	0.915949	0.206083	0.0318719	0.099238
41	f.30690.0.0	f.874.0.0	-0.0207883	0.0198394	0.294719	-0.00818481	0.0127234	0.520039	-0.0183258	0.0116749	0.116492	cholesterol	0.843969	0.761917	0.883805	0.102708	-0.918119	0.22423
42	f.30700.0.0	f.874.0.0	0.267229	0.405385	0.509768	0.109067	0.113649	0.337215	0.254068	0.170132	0.135343	creatinine	0.912637	0.679455	0.883805	-0.276383	-0.100282	-0.296786
43	f.30710.0.0	f.874.0.0	0.0451101	0.0782061	0.564067	0.023457	0.0438316	0.592537	0.032068	0.0314638	0.308106	c_reactive_protein	0.912637	0.785744	0.883805	0.0343197	0.0386664	0.0341934
44	f.30720.0.0	f.874.0.0	-0.000187657	0.00334146	0.955214	0.000818615	0.00316417	0.795856	0.00010672	0.00205973	0.958678	cystatin_c	0.986533	0.88089	0.958678	-0.00411203	0.0247425	0.0027885
45	f.30730.0.0	f.874.0.0	-0.192507	0.431698	0.655649	-0.263022	0.677646	0.697912	0.12953	0.677239	0.848321	gamma_glutamyltransferase	0.912637	0.820493	0.951519	-0.0227708	-0.0453207	0.0176036
46	f.30740.0.0	f.874.0.0	0.0204288	0.0222819	0.35923	0.0104069	0.0128329	0.417392	0.0205202	0.0130888	0.116935	glucose	0.912637	0.691993	0.883805	0.0913162	0.253442	0.147074
47	f.30750.0.0	f.874.0.0	-0.0668784	0.106072	0.528367	-0.0705131	0.0731952	0.335368	-0.168575	0.118378	0.154434	hba1c	0.912637	0.679455	0.883805	-0.0511461	-0.0939854	-0.174945
48	f.30760.0.0	f.874.0.0	-0.0110613	0.005646	0.0500968	-0.00723881	0.005326	0.174101	-0.00898801	0.00413353	0.0296739	hdl_cholesterol	0.503419	0.564278	0.883805	0.0860559	0.0605456	0.0712866
49	f.30770.0.0	f.874.0.0	0.0502684	0.0856676	0.557349	0.0329384	0.0647814	0.611134	0.00570935	0.0715669	0.936415	igf_1	0.912637	0.785744	0.951519	-0.0540865	-0.0454747	-0.00684426
50	f.30780.0.0	f.874.0.0	-0.0258572	0.015011	0.0849705	0.00224823	0.0106583	0.832937	-0.0170804	0.00987463	0.0836793	ldl_direct	0.535314	0.894361	0.883805	0.184435	0.0284704	0.913694
51	f.30790.0.0	f.874.0.0	-0.812765	0.984441	0.409025	-0.661144	0.70458	0.348064	0.476925	0.641825	0.457435	lipoprotein_a	0.912637	0.679455	0.883805	-0.602767	-1.5173	0.569083
52	f.30800.0.0	f.874.0.0	18.1761	23.4374	0.438035	-9.75356	9.4515	0.302091	-3.93539	9.56684	0.680811	oestradiol	0.912637	0.679455	0.915949	0.938035	0.194639	0.100456
53	f.30810.0.0	f.874.0.0	0.00433912	0.00330495	0.189212	0.000155977	0.00197797	0.937146	-0.00281122	0.00314578	0.371511	phosphate	0.843969	0.967872	0.883805	0.369965	-0.0240036	2.14164
54	f.30820.0.0	f.874.0.0	3.40389	2.28747	0.136736	0.240146	0.933555	0.796995	0.60332	0.753893	0.423553	rheumatoid_factor	0.717862	0.88089	0.883805	4.92779	-1.78096	-1.41337
55	f.30830.0.0	f.874.0.0	-0.192075	0.340406	0.572583	-1.01745	0.391958	0.00943655	0.202875	0.302644	0.502639	shbg	0.912637	0.194228	0.883805	-4.18478	0.608826	-0.467191
56	f.30840.0.0	f.874.0.0	0.0126362	0.0629815	0.840985	-0.0198567	0.0483626	0.681381	0.0240022	0.0483246	0.61941	total_bilirubin	0.947697	0.820493	0.915949	-0.0306385	0.0308151	-0.0485424
57	f.30850.0.0	f.874.0.0	0.00682467	0.0648907	0.916239	0.00448094	0.00794153	0.57259	-0.00395634	0.0284106	0.889248	testosterone	0.962051	0.785744	0.951519	-0.00940137	0.213494	0.0139148
58	f.30860.0.0	f.874.0.0	-0.0755016	0.0631781	0.232064	-0.0793483	0.0592727	0.180668	-0.0205581	0.0524623	0.695159	total protein	0.843969	0.564278	0.915949	0.466471	-0.549515	-0.215125
59	f.30870.0.0	f.874.0.0	0.0157486	0.0182605	0.388446	0.0194175	0.0100902	0.0543064	0.00663441	0.010161	0.513803	triglycerides	0.912637	0.34213	0.883805	0.0442044	0.067709	0.0216175
60	f.30880.0.0	f.874.0.0	-2.64618	1.13322	0.0195386	0.729041	0.570817	0.201535	-0.232005	0.694883	0.738473	urate	0.323612	0.564278	0.939615	0.291256	0.654921	0.0864831
61	f.30890.0.0	f.874.0.0	-0.18129	0.35581	0.610393	-0.300022	0.272547	0.270979	-0.217807	0.32665	0.504906	vitamin_d	0.912637	0.632284	0.883805	0.0626653	0.0816048	0.0721051
62	TyG	f.874.0.0	0.0056036	0.00943174	0.552431	0.0153131	0.00632126	0.0154149	0.00780352	0.00543844	0.151321	TyG	0.912637	0.194228	0.883805	0.0271123	0.0832788	0.0421068
63	TG.to.HDL.C	f.874.0.0	0.00927027	0.0249012	0.709682	0.0124417	0.00986472	0.207227	0.0275258	0.0116034	0.0176818	TG.to.HDL.C	0.912637	0.564278	0.883805	0.0186102	0.0450731	0.070309
