## Supplementary Table 7 for "Replicated blood-based biomarkers for Myalgic Encephalomyelitis not explicable by inactivity"

### Sheet: BT_f884_NDE_sl
	feature	mediator	res_male_de	se_male_de	pval_male_de	res_female_de	se_female_de	pval_female_de	res_combined_de	se_combined_de	pval_combined_de	name	BH_pval_male_de	BH_pval_female_de	BH_pval_combined_de	m_frac_of_te	f_frac_of_te	c_frac_of_te
1	f.30000.0.0	f.884.0.0	0.453932	0.116571	9.85858e-05	0.322607	0.0636559	4.02034e-07	0.368835	0.0591907	4.62588e-10	leukocyte_cnt	0.00062109	1.94832e-06	3.23811e-09	0.919677	0.873557	0.874702
2	f.30010.0.0	f.884.0.0	-0.0105318	0.0197494	0.593846	0.00259674	0.012008	0.828792	-0.00361654	0.0108693	0.739339	erythrocyte_cnt	0.705893	0.870232	0.803075	1.07831	0.751185	0.602069
3	f.30020.0.0	f.884.0.0	-0.0480617	0.0580265	0.407516	0.0350204	0.0323931	0.27965	0.00762106	0.0295286	0.796337	haemoglobin_concentration	0.591002	0.35955	0.836154	0.520776	1.05203	-2.31938
4	f.30030.0.0	f.884.0.0	-0.103346	0.163999	0.52859	0.0272998	0.0960154	0.776159	-0.0447559	0.0879029	0.610646	haematocrit_percent	0.693774	0.82878	0.699467	0.53051	0.984789	0.723552
5	f.30040.0.0	f.884.0.0	-0.0250026	0.25318	0.921334	0.0762535	0.156529	0.62615	0.0537861	0.137155	0.694944	mean_corpuscular_vol	0.958435	0.699336	0.781812	0.431995	2.89114	1.35146
6	f.30050.0.0	f.884.0.0	-0.00553179	0.0931386	0.952639	0.087437	0.0635814	0.16907	0.0567003	0.0536645	0.290709	mean_corpuscular_haemoglobin	0.968004	0.242078	0.373768	-2.93057	0.859033	0.879855
7	f.30060.0.0	f.884.0.0	-0.0165466	0.0533483	0.756438	0.0720748	0.0327334	0.0276743	0.0364443	0.029186	0.211778	mean_corpuscular_haemoglobin_concentration	0.841257	0.0512788	0.289913	5.19504	1.22142	1.06918
8	f.30070.0.0	f.884.0.0	0.171463	0.0617899	0.00552126	-0.0652571	0.0284592	0.0218474	0.0260903	0.0289008	0.366657	erythrocyte_distribution_width	0.017392	0.0417087	0.461987	1.03841	1.23854	0.693255
9	f.30080.0.0	f.884.0.0	3.79203	3.03356	0.21129	7.14694	2.10812	0.000698413	5.65441	1.77757	0.00146781	platelet_cnt	0.350296	0.00183333	0.00342488	1.41025	0.824522	0.877719
10	f.30090.0.0	f.884.0.0	0.0035065	0.00233069	0.132456	0.00554237	0.00168243	0.000986792	0.00439473	0.00137606	0.00140463	platelet_crit	0.23842	0.00239107	0.00340353	1.21461	0.807581	0.88451
11	f.30100.0.0	f.884.0.0	0.0127418	0.0631342	0.840057	-0.0278012	0.0361248	0.441546	-0.0190786	0.0324977	0.557153	thrombocyte_vol	0.89701	0.524856	0.652674	0.683955	0.860499	1.46802
12	f.30110.0.0	f.884.0.0	0.024718	0.0301792	0.412764	0.0191091	0.0175087	0.275096	0.026464	0.015952	0.0971213	platelet_distribution_width	0.591002	0.35955	0.152966	0.805065	1.53112	1.03875
13	f.30120.0.0	f.884.0.0	0.0814686	0.0372101	0.028566	0.033777	0.0220022	0.124743	0.0496719	0.0191297	0.00941544	lymphocyte_cnt	0.0749856	0.187114	0.0185366	0.677363	0.869095	0.683222
14	f.30130.0.0	f.884.0.0	0.0220472	0.0129835	0.0894914	0.00876036	0.00526849	0.0963554	0.0143795	0.00602674	0.0170354	monocyte_cnt	0.182423	0.15176	0.0316733	1.09479	0.841935	0.897227
15	f.30140.0.0	f.884.0.0	0.36528	0.093124	8.76295e-05	0.276928	0.0501034	3.25508e-08	0.300725	0.046699	1.19762e-10	neutrophil_cnt	0.00062109	2.27855e-07	9.43129e-10	1.08202	0.88031	0.920413
16	f.30150.0.0	f.884.0.0	-0.00064791	0.00717101	0.928008	0.00286225	0.00425402	0.501052	-0.000151801	0.00386178	0.968644	eosinophil_cnt	0.958435	0.584561	0.984268	-0.174196	0.856566	-0.0609998
17	f.30160.0.0	f.884.0.0	0.00370642	0.00428921	0.387519	0.00204177	0.00183465	0.265754	0.00248834	0.00172068	0.148138	basophil_cnt	0.581278	0.356223	0.222207	1.08809	0.956486	1.00557
18	f.30170.0.0	f.884.0.0	-0.00098568	0.000419343	0.0187464	-0.00142504	0.000417339	0.00063881	-0.00127402	0.000280911	5.75169e-06	nucleated_red_blood_cell_cnt	0.0513488	0.00174979	1.72551e-05	2.08886	0.903074	1.1732
19	f.30180.0.0	f.884.0.0	-0.456153	0.415388	0.272144	-0.881937	0.234602	0.000170396	-0.735373	0.2141	0.000593166	lymphocyte_percent	0.418173	0.000487952	0.00155706	1.90725	0.876337	1.22668
20	f.30190.0.0	f.884.0.0	-0.226667	0.126073	0.0721921	-0.169284	0.0683796	0.0132991	-0.192466	0.0633512	0.00238094	monocyte_percent	0.157601	0.0270272	0.00535711	1.04005	0.918083	1.00555
21	f.30200.0.0	f.884.0.0	0.984739	0.471197	0.0366295	1.07959	0.267169	5.32544e-05	0.995772	0.248804	6.27482e-05	neutrophil_percent	0.0895147	0.00017658	0.000179688	1.66682	0.951829	1.08345
22	f.30210.0.0	f.884.0.0	-0.198784	0.0952761	0.0369426	-0.0742906	0.0595736	0.212383	-0.114058	0.0536384	0.0334682	eosinophil_percent	0.0895147	0.290872	0.0569863	1.08051	1.18017	1.10253
23	f.30220.0.0	f.884.0.0	-0.0163963	0.0242236	0.498486	0.0131484	0.0238419	0.581303	0.00486946	0.0179496	0.786171	basophil_percent	0.668184	0.665857	0.836154	0.903444	1.50441	1.06592
24	f.30230.0.0	f.884.0.0	-0.0125881	0.00975867	0.197072	-0.0192627	0.00889964	0.0304313	-0.0176746	0.00650086	0.00655164	nucleated_red_blood_cell_percent	0.344875	0.0547764	0.0133146	8.12755	0.835453	1.13607
25	f.30240.0.0	f.884.0.0	0.182	0.101355	0.0725464	0.0591871	0.0196337	0.0025734	0.113636	0.050698	0.0249985	reticulocyte_percent	0.157601	0.0060046	0.0437474	0.915994	0.810541	0.945926
26	f.30250.0.0	f.884.0.0	0.00831318	0.00515225	0.106635	0.00249064	0.000844445	0.00318353	0.00522829	0.00228173	0.0219422	reticulocyte_cnt	0.203576	0.00716294	0.0394959	1.17338	0.799516	0.914627
27	f.30260.0.0	f.884.0.0	0.601332	0.50336	0.232229	0.0142005	0.263853	0.957079	0.179442	0.244869	0.463675	mean_reticulocyte_vol	0.365972	0.972516	0.56176	1.28161	0.0613084	0.658856
28	f.30270.0.0	f.884.0.0	0.190023	0.32631	0.560339	0.0147818	0.180387	0.934691	0.057299	0.169964	0.736024	mean_sphered_cell_vol	0.693843	0.965336	0.803075	1.37176	-0.854543	-26.0991
29	f.30280.0.0	f.884.0.0	0.00958392	0.00339735	0.00478743	0.0103076	0.00210777	1.00675e-06	0.0100782	0.00186344	6.35976e-08	immature_reticulocyte_fraction	0.0158741	4.22835e-06	2.86189e-07	0.835496	0.801069	0.824701
30	f.30290.0.0	f.884.0.0	0.0469721	0.0141153	0.000875554	0.0382921	0.00775149	7.81384e-07	0.0398943	0.00732255	5.08974e-08	high_light_scatter_reticulocyte_percent	0.00397917	3.51623e-06	2.46657e-07	0.867655	0.838079	0.828865
31	f.30300.0.0	f.884.0.0	0.00209394	0.000594587	0.000428837	0.00168564	0.000330296	3.33552e-07	0.00177683	0.000315853	1.84977e-08	high_light_scatter_reticulocyte_cnt	0.00225139	1.91034e-06	1.05941e-07	0.872149	0.856836	0.859121
32	f.30600.0.0	f.884.0.0	0.105612	0.142366	0.458186	-0.210514	0.0978494	0.0314437	-0.110797	0.0803007	0.167655	albumin	0.627516	0.0550265	0.240052	1.39258	0.769704	0.830357
33	f.30610.0.0	f.884.0.0	5.63199	1.24273	5.84456e-06	5.84661	0.901051	8.6605e-11	5.75027	0.756371	2.90579e-14	alkaline_phosphatase	6.13678e-05	7.79445e-10	3.05108e-13	0.984122	0.890798	0.946784
34	f.30620.0.0	f.884.0.0	3.15235	0.866733	0.000275776	2.28253	0.593682	0.000120702	2.5061	0.45898	4.75706e-08	alanine_aminotransferase	0.00157945	0.00038021	2.46657e-07	0.830942	0.852073	0.875711
35	f.30630.0.0	f.884.0.0	-0.0979813	0.0126997	1.20767e-14	-0.069305	0.00998962	3.98534e-12	-0.0801877	0.00785232	1.75261e-24	apolipoprotein_a	3.80416e-13	5.02153e-11	2.76036e-23	0.897368	0.916227	0.864131
36	f.30640.0.0	f.884.0.0	-0.00296726	0.0132139	0.822325	0.0235202	0.00811601	0.00375544	0.0141976	0.00720235	0.0486964	apolipoprotein_b	0.893215	0.00815838	0.0807336	0.347497	0.962039	1.49169
37	f.30650.0.0	f.884.0.0	0.619383	0.518619	0.232363	0.822815	0.339491	0.0153643	0.78472	0.282878	0.00553624	aspartate_aminotransferase	0.365972	0.0302485	0.0116261	0.87389	0.866969	0.86915
38	f.30660.0.0	f.884.0.0	-0.0457288	0.0593403	0.440933	-0.0749361	0.026643	0.00491421	-0.0654639	0.0274517	0.0170935	direct_bilirubin	0.617306	0.0103198	0.0316733	1.61048	1.00659	1.24155
39	f.30670.0.0	f.884.0.0	-0.241971	0.0785191	0.0020583	-0.177967	0.0433996	4.11991e-05	-0.203425	0.0396139	2.81851e-07	urea	0.00762783	0.000152679	1.10979e-06	0.892759	1.2593	1.14198
40	f.30680.0.0	f.884.0.0	-0.00301325	0.00539348	0.576378	-0.00477775	0.00367061	0.193045	-0.00375386	0.00303595	0.216284	calcium	0.698304	0.270263	0.289913	0.432358	0.881237	0.718082
41	f.30690.0.0	f.884.0.0	-0.158163	0.0635541	0.0128237	0.00029009	0.0390222	0.994069	-0.0528822	0.0339541	0.119361	cholesterol	0.0367224	0.994069	0.183408	0.887185	0.303956	0.700252
42	f.30700.0.0	f.884.0.0	-1.35993	0.894435	0.128402	-1.24639	0.375511	0.000902809	-1.20151	0.404741	0.0029917	creatinine	0.237922	0.00227508	0.0064992	0.921799	1.20151	1.28425
43	f.30710.0.0	f.884.0.0	1.2878	0.452448	0.00442316	0.604804	0.118999	3.72607e-07	0.829042	0.173888	1.86347e-06	c_reactive_protein	0.0154811	1.94832e-06	6.17888e-06	1.09707	0.750792	0.908579
44	f.30720.0.0	f.884.0.0	0.035412	0.00905716	9.23616e-05	0.0310668	0.00463916	2.13238e-11	0.0323441	0.00453994	1.04575e-12	cystatin_c	0.00062109	2.239e-10	9.41177e-12	0.858569	0.882975	0.837476
45	f.30730.0.0	f.884.0.0	9.44941	2.42014	9.44281e-05	5.89317	1.56755	0.000170274	7.73295	1.3678	1.57158e-08	gamma_glutamyltransferase	0.00062109	0.000487952	9.90097e-08	0.813384	0.81064	0.817232
46	f.30740.0.0	f.884.0.0	0.211212	0.0807282	0.00888783	0.0604739	0.0376346	0.108083	0.119733	0.0367858	0.00113447	glucose	0.0266635	0.166079	0.00285885	0.847107	0.636553	0.700794
47	f.30750.0.0	f.884.0.0	1.40728	0.44034	0.00139396	0.811683	0.184118	1.04096e-05	1.0469	0.20907	5.51647e-07	hba1c	0.00585462	4.09879e-05	2.04434e-06	0.879082	0.835131	0.796851
48	f.30760.0.0	f.884.0.0	-0.13863	0.0165733	6.02938e-17	-0.123675	0.013475	4.3873e-20	-0.127311	0.0105698	2.06567e-33	hdl_cholesterol	3.79851e-15	6.90999e-19	1.30137e-31	0.914184	0.895728	0.890614
49	f.30770.0.0	f.884.0.0	-0.959466	0.307816	0.00182694	-0.837188	0.205897	4.7815e-05	-0.901159	0.175352	2.76015e-07	igf_1	0.00719358	0.000167353	1.10979e-06	0.924837	0.90112	0.880555
50	f.30780.0.0	f.884.0.0	-0.0778694	0.0473629	0.100155	0.0596686	0.0301143	0.0475457	-5.77752e-05	0.0260836	0.998233	ldl_direct	0.19718	0.0768046	0.998233	0.886559	0.926039	0.00525027
51	f.30790.0.0	f.884.0.0	1.8248	3.14433	0.561683	1.80319	1.9826	0.363083	2.42838	1.70692	0.154833	lipoprotein_a	0.693843	0.457484	0.226848	0.926526	2.05249	1.26033
52	f.30800.0.0	f.884.0.0	6.00685	15.1203	0.691169	-37.2411	24.9309	0.135235	-29.2899	22.431	0.191628	oestradiol	0.806364	0.198135	0.268279	0.773508	1.34344	1.35364
53	f.30810.0.0	f.884.0.0	0.00635208	0.0108078	0.556713	-0.0113316	0.00556097	0.0415796	-0.00630802	0.00522163	0.227026	phosphate	0.693843	0.0689346	0.297972	1.2553	0.978197	1.09272
54	f.30820.0.0	f.884.0.0	1.00398	3.30272	0.761138	-0.936075	1.95879	0.632732	1.36582	2.34002	0.559435	rheumatoid_factor	0.841257	0.699336	0.652674	NA	-1.2664	0.445034
55	f.30830.0.0	f.884.0.0	0.0321069	1.12246	0.97718	-2.43476	1.19317	0.0412928	-1.53094	0.864293	0.0765072	shbg	0.97718	0.0689346	0.123589	-0.0388905	0.822353	0.723266
56	f.30840.0.0	f.884.0.0	-0.54332	0.287677	0.0589393	-0.697914	0.119016	4.51775e-09	-0.628516	0.134993	3.22553e-06	total_bilirubin	0.137525	3.55773e-08	1.01604e-05	1.12998	0.857136	0.994814
57	f.30850.0.0	f.884.0.0	-0.713528	0.214597	0.000884261	0.0214964	0.0271275	0.428115	-0.312907	0.0844982	0.000212965	testosterone	0.00397917	0.524856	0.000583339	0.827192	0.434512	0.847481
58	f.30860.0.0	f.884.0.0	0.0683912	0.220884	0.756846	0.0462313	0.156575	0.76779	0.0294028	0.12851	0.819026	total protein	0.841257	0.82878	0.845879	-2.62376	12.9084	-1.32982
59	f.30870.0.0	f.884.0.0	0.420914	0.0809153	1.97247e-07	0.312383	0.033491	1.08531e-20	0.354957	0.0367888	4.98795e-22	triglycerides	2.48531e-06	2.27915e-19	6.28482e-21	0.864067	0.91647	0.877576
60	f.30880.0.0	f.884.0.0	-4.66566	3.72909	0.210879	1.75246	2.26087	0.438266	-1.50019	2.002	0.453649	urate	0.350296	0.524856	0.56039	0.915721	0.402066	-25.1617
61	f.30890.0.0	f.884.0.0	-2.17891	1.28424	0.0897638	-3.8863	0.759998	3.16139e-07	-3.3084	0.677572	1.04626e-06	vitamin_d	0.182423	1.91034e-06	3.66193e-06	0.644942	0.892657	0.818147
62	TyG	f.884.0.0	0.210094	0.0342487	8.54981e-10	0.189376	0.0193988	1.63473e-22	0.200522	0.0173219	5.44048e-31	TyG	1.34659e-08	1.02988e-20	1.71375e-29	0.827171	0.906447	0.897089
63	TG.to.HDL.C	f.884.0.0	0.544763	0.0843757	1.07222e-10	0.3003	0.0319503	5.51034e-21	0.401543	0.0371656	3.28893e-27	TG.to.HDL.C	2.25167e-09	1.73576e-19	6.90675e-26	0.849657	0.903464	0.86688

### Sheet: BT_f884_NIE_sl
	feature	mediator	res_male_ie	se_male_ie	pval_male_ie	res_female_ie	se_female_ie	pval_female_ie	res_combined_ie	se_combined_ie	pval_combined_ie	name	BH_pval_male_ie	BH_pval_female_ie	BH_pval_combined_ie	m_frac_of_te	f_frac_of_te	c_frac_of_te
1	f.30000.0.0	f.884.0.0	0.0396456	0.0414221	0.338511	0.0466957	0.0216546	0.0310532	0.0528344	0.0218479	0.0155942	leukocyte_cnt	0.655864	0.103491	0.0654956	0.080323	0.126443	0.125298
2	f.30010.0.0	f.884.0.0	0.000764877	0.00764032	0.920256	0.00086012	0.00424562	0.839455	-0.00239032	0.00393537	0.54359	erythrocyte_cnt	0.920256	0.927819	0.671494	-0.0783134	0.248815	0.397931
3	f.30020.0.0	f.884.0.0	-0.044227	0.0224965	0.0493047	-0.00173202	0.0116453	0.881765	-0.0109069	0.0112728	0.333276	haemoglobin_concentration	0.252611	0.937938	0.499914	0.479224	-0.0520309	3.31938
4	f.30030.0.0	f.884.0.0	-0.0914588	0.0689412	0.184634	0.000421672	0.0332955	0.989895	-0.0170999	0.0333038	0.607634	haematocrit_percent	0.520334	0.989895	0.722282	0.46949	0.015211	0.276448
5	f.30040.0.0	f.884.0.0	-0.0328744	0.0850495	0.699103	-0.0498786	0.0552984	0.367062	-0.0139875	0.048077	0.771097	mean_corpuscular_vol	0.865431	0.540144	0.867484	0.568005	-1.89114	-0.351458
6	f.30050.0.0	f.884.0.0	0.0074194	0.0333034	0.823705	0.0143484	0.0229944	0.532629	0.00774248	0.0202726	0.702521	mean_corpuscular_haemoglobin	0.876055	0.699076	0.804706	3.93057	0.140967	0.120145
7	f.30060.0.0	f.884.0.0	0.0133615	0.0197291	0.498248	-0.0130657	0.011978	0.275354	-0.00235813	0.0113353	0.835202	mean_corpuscular_haemoglobin_concentration	0.772285	0.423105	0.907202	-4.19504	-0.221419	-0.0691815
8	f.30070.0.0	f.884.0.0	-0.00634308	0.0173784	0.715113	0.0125685	0.00955353	0.188314	0.0115442	0.0104568	0.269599	erythrocyte_distribution_width	0.865431	0.345423	0.443163	-0.038415	-0.238542	0.306745
9	f.30080.0.0	f.884.0.0	-1.10312	1.03354	0.285829	1.52104	0.712812	0.0328543	0.787752	0.635535	0.215157	platelet_cnt	0.611082	0.103491	0.437255	-0.410248	0.175478	0.122281
10	f.30090.0.0	f.884.0.0	-0.000619576	0.000833261	0.457146	0.00132056	0.000609373	0.0302288	0.000573816	0.000495278	0.24663	platelet_crit	0.771297	0.103491	0.443163	-0.214615	0.192419	0.11549
11	f.30100.0.0	f.884.0.0	0.0058878	0.0204937	0.773884	-0.00450701	0.0120554	0.708509	0.00608248	0.0108963	0.576697	thrombocyte_vol	0.872378	0.826593	0.69869	0.316045	0.139501	-0.468023
12	f.30110.0.0	f.884.0.0	0.0059851	0.00833528	0.47273	-0.00662861	0.00567552	0.242835	-0.00098713	0.00535515	0.853752	platelet_distribution_width	0.771297	0.392272	0.911634	0.194935	-0.531118	-0.0387461
13	f.30120.0.0	f.884.0.0	0.0388045	0.0134272	0.00385258	0.00508759	0.00734233	0.488365	0.0230305	0.00716853	0.00131481	lymphocyte_cnt	0.0796199	0.668848	0.0118333	0.322637	0.130905	0.316778
14	f.30130.0.0	f.884.0.0	-0.00190897	0.00448242	0.670196	0.00164468	0.00182952	0.36867	0.0016471	0.00201542	0.413785	monocyte_cnt	0.865431	0.540144	0.566706	-0.0947934	0.158065	0.102773
15	f.30140.0.0	f.884.0.0	-0.0276907	0.0345837	0.423313	0.0376522	0.0166089	0.0233906	0.0260035	0.0167941	0.121534	neutrophill_cnt	0.74987	0.103491	0.28358	-0.0820248	0.11969	0.0795875
16	f.30150.0.0	f.884.0.0	0.00436735	0.00229499	0.0570411	0.000479292	0.00142063	0.735831	0.00264035	0.00129616	0.0416438	eosinophill_cnt	0.252611	0.831837	0.163972	1.1742	0.143434	1.061
17	f.30160.0.0	f.884.0.0	-0.000300063	0.000803945	0.708971	9.28876e-05	0.000592976	0.875523	-1.37895e-05	0.000469662	0.976577	basophill_cnt	0.865431	0.937938	0.976577	-0.0880892	0.043514	-0.00557251
18	f.30170.0.0	f.884.0.0	0.000513805	0.000449792	0.253322	-0.000152947	8.06434e-05	0.0578831	0.000188086	0.000197927	0.341971	nucleated_red_blood_cell_cnt	0.611082	0.151943	0.501027	-1.08886	0.0969256	-0.173202
19	f.30180.0.0	f.884.0.0	0.216986	0.126985	0.0874978	-0.124453	0.0764585	0.103585	0.135891	0.0787344	0.084357	lymphocyte_percent	0.339054	0.217528	0.241568	-0.907255	0.123663	-0.226681
20	f.30190.0.0	f.884.0.0	0.00872845	0.0443914	0.844121	-0.0151046	0.0217397	0.487186	0.00106186	0.0225296	0.962408	monocyte_percent	0.876055	0.668848	0.976577	-0.0400501	0.0819169	-0.00554773
21	f.30200.0.0	f.884.0.0	-0.39395	0.176461	0.0255815	0.0546366	0.0908493	0.547575	-0.0766954	0.0847826	0.36567	neutrophill_percent	0.198257	0.704024	0.511938	-0.666821	0.0481707	-0.0834483
22	f.30210.0.0	f.884.0.0	0.014812	0.0324167	0.647726	0.0113415	0.0180134	0.528947	0.0106067	0.0170969	0.535003	eosinophill_percent	0.865431	0.699076	0.671494	-0.0805121	-0.18017	-0.102529
23	f.30220.0.0	f.884.0.0	-0.00175237	0.00764182	0.818626	-0.0044085	0.00822562	0.591994	-0.000301132	0.00638017	0.962355	basophill_percent	0.876055	0.721076	0.976577	0.0965565	-0.504412	-0.0659173
24	f.30230.0.0	f.884.0.0	0.0110393	0.0071564	0.122934	-0.00379388	0.00177729	0.0327906	0.00211698	0.00290505	0.46617	nucleated_red_blood_cell_percent	0.381095	0.103491	0.602164	-7.12755	0.164547	-0.136073
25	f.30240.0.0	f.884.0.0	0.0166913	0.0148929	0.262394	0.0138346	0.00632577	0.0287404	0.00649595	0.0131585	0.62154	reticulocyte_percent	0.611082	0.103491	0.72513	0.0840061	0.189459	0.0540736
26	f.30250.0.0	f.884.0.0	-0.00122836	0.00221318	0.578881	0.000624546	0.000281135	0.0263163	0.000488021	0.000419801	0.24503	reticulocyte_cnt	0.834665	0.103491	0.443163	-0.173379	0.200484	0.0853735
27	f.30260.0.0	f.884.0.0	-0.13213	0.179569	0.461841	0.217423	0.0946194	0.021569	0.0929119	0.090376	0.303922	mean_reticulocyte_vol	0.771297	0.103491	0.467002	-0.281606	0.938692	0.341144
28	f.30270.0.0	f.884.0.0	-0.0514984	0.120844	0.669995	-0.0320797	0.0582913	0.58209	-0.0594944	0.0638342	0.351329	mean_sphered_cell_vol	0.865431	0.721076	0.503039	-0.371765	1.85454	27.0991
29	f.30280.0.0	f.884.0.0	0.00188702	0.00120265	0.116636	0.00255972	0.000737956	0.000523058	0.00214224	0.000686492	0.0018051	immature_reticulocyte_fraction	0.380601	0.0164763	0.0142152	0.164504	0.198931	0.175299
30	f.30290.0.0	f.884.0.0	0.00716474	0.00452646	0.113454	0.00739819	0.00268149	0.00579813	0.00823692	0.00230092	0.00034381	high_light_scatter_reticulocyte_percent	0.380601	0.0456602	0.00561005	0.132345	0.161921	0.171135
31	f.30300.0.0	f.884.0.0	0.000306957	0.000192559	0.110916	0.000281644	0.000119585	0.0185138	0.000291365	0.000112152	0.00937821	high_light_scatter_reticulocyte_cnt	0.380601	0.103491	0.0454483	0.127851	0.143164	0.140879
32	f.30600.0.0	f.884.0.0	-0.0297727	0.0468221	0.524862	-0.062986	0.0338977	0.0631522	-0.0226359	0.0290682	0.436147	albumin	0.793693	0.159143	0.584622	-0.392576	0.230296	0.169643
33	f.30610.0.0	f.884.0.0	0.0908658	0.446848	0.838863	0.716731	0.330425	0.0300735	0.323207	0.285901	0.258271	alkaline_phosphatase	0.876055	0.103491	0.443163	0.0158777	0.109202	0.0532161
34	f.30620.0.0	f.884.0.0	0.641355	0.330857	0.0525666	0.396265	0.195055	0.0421991	0.35569	0.187147	0.0573557	alanine_aminotransferase	0.252611	0.120843	0.183726	0.169058	0.147927	0.124289
35	f.30630.0.0	f.884.0.0	-0.0112061	0.00482635	0.0202403	-0.0063367	0.00384403	0.0992597	-0.0126081	0.00317303	7.08228e-05	apolipoprotein_a	0.198257	0.215633	0.00321997	0.102632	0.0837725	0.135869
36	f.30640.0.0	f.884.0.0	-0.00557168	0.00491956	0.2574	0.00092808	0.0027901	0.739411	-0.00467982	0.0028701	0.102987	apolipoprotein_b	0.611082	0.831837	0.259528	0.652503	0.0379609	-0.491694
37	f.30650.0.0	f.884.0.0	0.0893828	0.209569	0.669737	0.126256	0.0996131	0.20499	0.118139	0.106609	0.267799	aspartate_aminotransferase	0.865431	0.349037	0.443163	0.12611	0.133031	0.13085
38	f.30660.0.0	f.884.0.0	0.0173342	0.0180073	0.335739	0.000490767	0.00740795	0.94718	0.0127365	0.0115424	0.269832	direct_bilirubin	0.655864	0.975857	0.443163	-0.610477	-0.00659231	-0.241554
39	f.30670.0.0	f.884.0.0	-0.0290663	0.0290215	0.316563	0.0366453	0.0170724	0.0318362	0.0252917	0.0158847	0.111337	urea	0.654231	0.103491	0.269778	0.107241	-0.259305	-0.141982
40	f.30680.0.0	f.884.0.0	-0.00395608	0.00184832	0.0323253	-0.000643893	0.0012118	0.595174	-0.00147376	0.00111953	0.188037	calcium	0.222685	0.721076	0.394877	0.567642	0.118763	0.281918
41	f.30690.0.0	f.884.0.0	-0.020112	0.0239358	0.400769	0.000664291	0.0133681	0.960368	-0.0226366	0.0138426	0.101988	cholesterol	0.730814	0.975857	0.259528	0.112815	0.696044	0.299748
42	f.30700.0.0	f.884.0.0	-0.115369	0.329009	0.725846	0.20904	0.176773	0.236994	0.265935	0.185006	0.150594	creatinine	0.865431	0.392272	0.327151	0.0782006	-0.201513	-0.284248
43	f.30710.0.0	f.884.0.0	-0.11395	0.105794	0.281436	0.20075	0.056202	0.000354346	0.0834179	0.0415577	0.0447198	c_reactive_protein	0.611082	0.0164763	0.165726	-0.0970741	0.249208	0.0914209
44	f.30720.0.0	f.884.0.0	0.00583336	0.00400613	0.145363	0.00411743	0.00202073	0.0415903	0.00627684	0.00229655	0.00627304	cystatin_c	0.429166	0.120843	0.0359274	0.141431	0.117025	0.162524
45	f.30730.0.0	f.884.0.0	2.16799	1.18046	0.0662757	1.3766	0.754171	0.0679527	1.72942	0.654083	0.0081924	gamma_glutamyltransferase	0.27394	0.164655	0.0430101	0.186616	0.18936	0.182768
46	f.30740.0.0	f.884.0.0	0.0381215	0.0343248	0.266736	0.0345283	0.0219501	0.115711	0.0511201	0.0200583	0.0108163	glucose	0.611082	0.235154	0.0486733	0.152893	0.363447	0.299206
47	f.30750.0.0	f.884.0.0	0.193572	0.227836	0.39554	0.16024	0.0804551	0.0464078	0.266896	0.0916914	0.00360501	hba1c	0.730814	0.127117	0.025059	0.120918	0.164869	0.203149
48	f.30760.0.0	f.884.0.0	-0.0130135	0.00661971	0.0493132	-0.0143971	0.00463398	0.00189098	-0.0156365	0.00402457	0.000102221	hdl_cholesterol	0.252611	0.0257763	0.00321997	0.0858163	0.104272	0.109386
49	f.30770.0.0	f.884.0.0	-0.077977	0.113107	0.490567	-0.0918645	0.0703957	0.191902	-0.122239	0.0653077	0.0612419	igf_1	0.772285	0.345423	0.183726	0.0751627	0.0988798	0.119445
50	f.30780.0.0	f.884.0.0	-0.00996392	0.0196171	0.611509	0.00476561	0.00968247	0.622586	-0.0109464	0.0105874	0.301175	ldl_direct	0.861672	0.740055	0.467002	0.113441	0.0739608	0.99475
51	f.30790.0.0	f.884.0.0	0.144707	1.35861	0.915177	-0.92465	0.692677	0.181911	-0.501605	0.69171	0.46835	lipoprotein_a	0.920256	0.345423	0.602164	0.0734737	-1.05249	-0.260334
52	f.30800.0.0	f.884.0.0	1.75887	9.164	0.847795	9.5204	8.32164	0.252601	7.65199	6.78501	0.259413	oestradiol	0.876055	0.397847	0.443163	0.226492	-0.343441	-0.353638
53	f.30810.0.0	f.884.0.0	-0.00129186	0.00400723	0.747162	-0.000252573	0.0018826	0.893275	0.000535261	0.00209247	0.798103	phosphate	0.866682	0.937938	0.882114	-0.255298	0.0218033	-0.0927219
54	f.30820.0.0	f.884.0.0	NA	NA	NA	1.67524	1.01622	0.0992493	1.70321	1.1697	0.145363	rheumatoid_factor	NA	0.215633	0.327066	NA	2.2664	0.554966
55	f.30830.0.0	f.884.0.0	-0.85768	0.332392	0.00987069	-0.525966	0.411997	0.201734	-0.585765	0.310035	0.0588449	shbg	0.152996	0.349037	0.183726	1.03889	0.177647	0.276734
56	f.30840.0.0	f.884.0.0	0.0624972	0.10624	0.556356	-0.116326	0.037725	0.00204574	-0.00327631	0.0583022	0.955186	total_bilirubin	0.821287	0.0257763	0.976577	-0.12998	0.142864	0.00518574
57	f.30850.0.0	f.884.0.0	-0.149063	0.0782451	0.0567699	0.027976	0.0196001	0.153482	-0.056313	0.0340442	0.0981041	testosterone	0.252611	0.302168	0.259528	0.172808	0.565488	0.152519
58	f.30860.0.0	f.884.0.0	-0.0944573	0.08089	0.242918	-0.0426498	0.0550351	0.438366	-0.0515132	0.0471247	0.274339	total protein	0.611082	0.62766	0.443163	3.62376	-11.9084	2.32982
59	f.30870.0.0	f.884.0.0	0.066217	0.029549	0.0250309	0.0284716	0.0116493	0.0145229	0.0495174	0.0144328	0.000601616	triglycerides	0.198257	0.10166	0.00758037	0.135933	0.0835302	0.122424
60	f.30880.0.0	f.884.0.0	-0.429405	1.3752	0.754852	2.60617	0.806268	0.00122758	1.55981	0.820295	0.0572334	urate	0.866682	0.0257763	0.183726	0.0842787	0.597934	26.1617
61	f.30890.0.0	f.884.0.0	-1.19954	0.484692	0.0133288	-0.467331	0.263156	0.0757538	-0.735375	0.255345	0.00397763	vitamin_d	0.165277	0.176759	0.025059	0.355058	0.107343	0.181853
62	TyG	f.884.0.0	0.0438971	0.0135861	0.00123348	0.0195453	0.00686161	0.0043926	0.0230032	0.00702334	0.00105566	TyG	0.0764759	0.0456602	0.0110844	0.172829	0.0935533	0.102911
63	TG.to.HDL.C	f.884.0.0	0.0963936	0.0322252	0.00277837	0.0320873	0.0115097	0.00530609	0.0616617	0.0172694	0.000356194	TG.to.HDL.C	0.0796199	0.0456602	0.00561005	0.150343	0.0965359	0.13312

### Sheet: BT_f894_NDE_sl
	feature	mediator	res_male_de	se_male_de	pval_male_de	res_female_de	se_female_de	pval_female_de	res_combined_de	se_combined_de	pval_combined_de	name	BH_pval_male_de	BH_pval_female_de	BH_pval_combined_de	m_frac_of_te	f_frac_of_te	c_frac_of_te
1	f.30000.0.0	f.894.0.0	0.40152	0.141666	0.00459307	0.306849	0.0733	2.83662e-05	0.336298	0.0685467	9.29001e-07	leukocyte_cnt	0.0289364	0.000178707	6.50301e-06	0.934878	0.991589	1.03202
2	f.30010.0.0	f.894.0.0	-0.0141297	0.0234627	0.547029	0.00365691	0.0141134	0.795551	-0.00262221	0.0124763	0.83353	erythrocyte_cnt	0.662746	0.849487	0.890041	-4.40568	1.13317	1.34896
3	f.30020.0.0	f.894.0.0	-0.0786574	0.0731768	0.282422	0.0538791	0.0385405	0.162117	0.00584683	0.0366497	0.873249	haemoglobin_concentration	0.448936	0.23752	0.892633	1.13555	0.93891	0.458203
4	f.30030.0.0	f.894.0.0	-0.184351	0.200874	0.358752	0.0826878	0.113046	0.464503	-0.0141021	0.103341	0.891456	haematocrit_percent	0.502253	0.573797	0.892633	0.783962	0.753225	1.69599
5	f.30040.0.0	f.894.0.0	-0.0415502	0.317339	0.895828	0.151342	0.178129	0.395537	0.048746	0.166122	0.769189	mean_corpuscular_vol	0.914371	0.508548	0.835499	0.561014	0.867548	1.1094
6	f.30050.0.0	f.894.0.0	-0.0718313	0.113666	0.52742	0.107216	0.0707759	0.129807	0.0396035	0.063051	0.529926	mean_corpuscular_haemoglobin	0.651519	0.209688	0.66663	0.825859	1.04276	1.76159
7	f.30060.0.0	f.894.0.0	-0.0327595	0.0646177	0.612173	0.0634319	0.0374408	0.0902291	0.0260572	0.0339528	0.44281	mean_corpuscular_haemoglobin_concentration	0.727677	0.153633	0.593951	0.974099	0.975488	0.954377
8	f.30070.0.0	f.894.0.0	0.174593	0.0751002	0.0200827	-0.0851809	0.0331672	0.010222	0.0216993	0.0359709	0.546345	erythrocyte_distribution_width	0.0675566	0.0257594	0.66663	0.949453	0.938526	0.958354
9	f.30080.0.0	f.894.0.0	4.40816	4.12336	0.285039	5.85282	2.52891	0.0206477	4.60813	2.13101	0.0305865	platelet_cnt	0.448936	0.0433602	0.0686584	1.26472	1.03446	1.09636
10	f.30090.0.0	f.894.0.0	0.0027115	0.00279765	0.332443	0.00449598	0.00198409	0.0234502	0.00370719	0.00162238	0.0223112	platelet_crit	0.475998	0.0447686	0.0562241	3.07473	1.04188	1.00925
11	f.30100.0.0	f.894.0.0	0.00575488	0.0744982	0.938426	-0.0269976	0.0425585	0.525844	-0.0053354	0.0395292	0.892633	thrombocyte_vol	0.938426	0.63708	0.892633	-0.993489	1.00418	0.834865
12	f.30110.0.0	f.894.0.0	0.0586234	0.0392013	0.134798	0.0290793	0.0207184	0.160454	0.0400548	0.0193931	0.0388838	platelet_distribution_width	0.285791	0.23752	0.0765524	0.994735	1.01416	1.06205
13	f.30120.0.0	f.894.0.0	0.0483502	0.0408592	0.236676	0.0491108	0.025986	0.0587719	0.0494411	0.0230025	0.0316047	lymphocyte_cnt	0.413477	0.105789	0.0686584	0.729752	0.976331	1.05087
14	f.30130.0.0	f.894.0.0	0.0225427	0.0166321	0.1753	0.00684603	0.00621106	0.270361	0.011579	0.00750852	0.123045	monocyte_cnt	0.339696	0.370277	0.198766	0.748115	1.16143	1.05566
15	f.30140.0.0	f.894.0.0	0.330191	0.104923	0.0016496	0.257727	0.0570551	6.2673e-06	0.269099	0.0534728	4.84265e-07	neutrophill_cnt	0.0137638	4.38711e-05	3.81358e-06	0.897287	1.0207	1.01366
16	f.30150.0.0	f.894.0.0	-0.0109027	0.00731474	0.136091	0.00628456	0.00545724	0.249485	-0.00154107	0.00444436	0.728781	eosinophill_cnt	0.285791	0.349279	0.805495	0.900162	0.995901	1.00062
17	f.30160.0.0	f.894.0.0	0.00514835	0.00491198	0.294583	0.00224731	0.00218625	0.303984	0.00329454	0.00223981	0.141318	basophill_cnt	0.452651	0.398978	0.222576	0.989139	1.09626	0.898432
18	f.30170.0.0	f.894.0.0	-0.00132622	0.000423707	0.00174778	-0.00158866	0.000441773	0.000323032	-0.00145329	0.000329587	1.03637e-05	nucleated_red_blood_cell_cnt	0.0137638	0.00127194	5.44092e-05	0.959546	1.00328	1.03277
19	f.30180.0.0	f.894.0.0	-0.511383	0.519022	0.324485	-0.698776	0.278089	0.0119785	-0.651849	0.263329	0.013308	lymphocyte_percent	0.475408	0.0290249	0.0349334	1.03583	1.01103	1.02798
20	f.30190.0.0	f.894.0.0	-0.167884	0.147997	0.25664	-0.184247	0.0812485	0.0233478	-0.174635	0.0787632	0.0266081	monocyte_percent	0.425482	0.0447686	0.0644735	1.26562	0.938205	1.03246
21	f.30200.0.0	f.894.0.0	0.969602	0.581122	0.0952162	0.896599	0.312173	0.00407731	0.875237	0.299091	0.0034299	neutrophill_percent	0.230716	0.0119396	0.00939494	1.10184	0.942987	0.979462
22	f.30210.0.0	f.894.0.0	-0.234465	0.11664	0.0444132	-0.025621	0.0767085	0.738376	-0.137698	0.0627337	0.0281663	eosinophill_percent	0.133239	0.829588	0.0657215	1.08446	1.05421	0.973889
23	f.30220.0.0	f.894.0.0	-0.0084042	0.0313666	0.78875	0.00892645	0.0280817	0.75058	0.00321946	0.0209485	0.877859	basophill_percent	0.887343	0.829588	0.892633	0.611855	0.761608	0.868609
24	f.30230.0.0	f.894.0.0	-0.0184439	0.0103272	0.0741082	-0.0229517	0.00952205	0.0159362	-0.0216502	0.00688373	0.00166012	nucleated_red_blood_cell_percent	0.186753	0.0358564	0.00475399	0.912943	1.05305	1.01927
25	f.30240.0.0	f.894.0.0	0.195263	0.122834	0.111914	0.0498704	0.0219168	0.0228793	0.115326	0.060466	0.0564834	reticulocyte_percent	0.261132	0.0447686	0.10167	1.24389	0.973953	0.985502
26	f.30250.0.0	f.894.0.0	0.00781403	0.00499776	0.117933	0.00232328	0.000977793	0.0174993	0.00444254	0.00214588	0.0384276	reticulocyte_cnt	0.26535	0.0380158	0.0765524	0.759144	1.00287	1.00783
27	f.30260.0.0	f.894.0.0	0.343326	0.53376	0.520081	0.00653138	0.306636	0.983006	0.245576	0.288686	0.394954	mean_reticulocyte_vol	0.651519	0.983006	0.552936	0.8284	-0.240002	0.938373
28	f.30270.0.0	f.894.0.0	0.126376	0.387372	0.744243	0.118279	0.20986	0.573019	0.101888	0.197639	0.606187	mean_sphered_cell_vol	0.868284	0.681136	0.707218	1.08437	1.15968	0.882378
29	f.30280.0.0	f.894.0.0	0.0104988	0.00401519	0.00892848	0.00920722	0.00249504	0.000224073	0.00931668	0.00223835	3.15062e-05	immature_reticulocyte_fraction	0.0401781	0.000941105	0.000152684	1.05518	0.971914	1.0032
30	f.30290.0.0	f.894.0.0	0.0434071	0.0164035	0.00814001	0.0315764	0.00838144	0.000164945	0.0373083	0.00831937	7.30826e-06	high_light_scatter_reticulocyte_percent	0.0399616	0.000799347	4.18564e-05	1.00938	0.993832	1.00419
31	f.30300.0.0	f.894.0.0	0.00204583	0.000672718	0.0023568	0.00141277	0.000371625	0.00014377	0.00170088	0.000362053	2.62866e-06	high_light_scatter_reticulocyte_cnt	0.0164976	0.000754791	1.65606e-05	1.03358	1.04693	0.978374
32	f.30600.0.0	f.894.0.0	0.0384574	0.169009	0.819999	-0.178956	0.112743	0.112445	-0.0834608	0.0955261	0.382284	albumin	0.906314	0.186423	0.547361	2.13535	1.05448	0.923008
33	f.30610.0.0	f.894.0.0	6.34083	1.47737	1.77088e-05	6.49589	1.11258	5.26482e-09	6.34199	0.90704	2.7105e-12	alkaline_phosphatase	0.000223131	5.52806e-08	2.94029e-11	0.961992	0.986807	1.00178
34	f.30620.0.0	f.894.0.0	2.57524	0.974796	0.00824604	2.37542	0.877619	0.0067963	2.48154	0.670479	0.000214622	alanine_aminotransferase	0.0399616	0.0178403	0.000795365	1.18125	1.0355	0.965577
35	f.30630.0.0	f.894.0.0	-0.102202	0.0159905	1.6436e-10	-0.0617751	0.0117674	1.52375e-07	-0.078175	0.0095724	3.16932e-16	apolipoprotein_a	5.17735e-09	1.37137e-06	9.37227e-15	1.00613	0.995152	0.987577
36	f.30640.0.0	f.894.0.0	-0.00268459	0.0152236	0.860024	0.0282671	0.00967962	0.0034973	0.0171813	0.00846299	0.0423395	apolipoprotein_b	0.912905	0.011051	0.08083	0.280286	0.996979	1.02713
37	f.30650.0.0	f.894.0.0	0.384634	0.578595	0.506196	0.828651	0.477928	0.0829462	0.696389	0.377109	0.0647975	aspartate_aminotransferase	0.650824	0.145156	0.111617	1.57928	1.02563	0.917345
38	f.30660.0.0	f.894.0.0	-0.0834695	0.0713028	0.241746	-0.0712518	0.0327674	0.0296698	-0.0731617	0.0369317	0.047591	direct_bilirubin	0.413477	0.0549764	0.0881832	0.870779	1.02194	0.993063
39	f.30670.0.0	f.894.0.0	-0.248897	0.101667	0.0143585	-0.152444	0.0519865	0.00336367	-0.196274	0.0511842	0.000125741	urea	0.0532109	0.011051	0.000495104	0.919091	0.988968	0.97801
40	f.30680.0.0	f.894.0.0	0.000824794	0.0065542	0.899857	-0.00603874	0.00428873	0.159116	-0.00386524	0.00360498	0.283633	calcium	0.914371	0.23752	0.415555	-0.485541	0.815241	1.2809
41	f.30690.0.0	f.894.0.0	-0.13784	0.0742654	0.0634468	0.0359154	0.0463713	0.438624	-0.0482841	0.0411114	0.240207	cholesterol	0.169281	0.552666	0.369099	0.879068	1.12257	1.05248
42	f.30700.0.0	f.894.0.0	-0.975527	1.22255	0.424901	-1.2354	0.446931	0.00570661	-1.08392	0.588617	0.0655526	creatinine	0.569548	0.0156311	0.111617	0.716214	1.04164	0.99414
43	f.30710.0.0	f.894.0.0	1.06652	0.429451	0.0130115	0.497894	0.133944	0.000201453	0.755069	0.204993	0.000230146	c_reactive_protein	0.0520851	0.000906537	0.000805512	1.075	1.02626	0.961571
44	f.30720.0.0	f.894.0.0	0.0399821	0.0143308	0.00527161	0.0321378	0.00536193	2.05125e-09	0.0354927	0.00616462	8.53806e-09	cystatin_c	0.030192	2.58458e-08	7.68425e-08	0.952491	1.01593	0.941586
45	f.30730.0.0	f.894.0.0	6.89907	2.78461	0.013228	5.63695	1.93093	0.00350827	6.58939	1.66988	7.94606e-05	gamma_glutamyltransferase	0.0520851	0.011051	0.000333734	0.995351	1.00165	0.966804
46	f.30740.0.0	f.894.0.0	0.0900988	0.0771441	0.242836	-0.0105327	0.0389157	0.786658	0.0448957	0.0414671	0.278949	glucose	0.413477	0.849487	0.415555	0.988452	0.668773	1.07524
47	f.30750.0.0	f.894.0.0	0.918476	0.48178	0.0565952	0.674275	0.211085	0.00140153	0.85811	0.23802	0.00031192	hba1c	0.162068	0.00519391	0.000982548	0.994074	1.01367	1.01953
48	f.30760.0.0	f.894.0.0	-0.144783	0.0205733	1.95851e-12	-0.108696	0.0167316	8.22421e-11	-0.122127	0.0132477	3.00657e-20	hdl_cholesterol	1.23386e-10	1.29531e-09	1.89414e-18	0.931457	1.02535	0.999031
49	f.30770.0.0	f.894.0.0	-0.81279	0.376094	0.0306848	-0.717188	0.250323	0.00416937	-0.76999	0.210127	0.000247916	igf_1	0.0966572	0.0119396	0.000822037	0.927619	0.890357	0.978032
50	f.30780.0.0	f.894.0.0	-0.0662664	0.0545524	0.224469	0.0881667	0.0359515	0.0141916	0.0171401	0.031077	0.581265	ldl_direct	0.413477	0.0331137	0.690938	1.0676	1.00449	1.21805
51	f.30790.0.0	f.894.0.0	3.28069	3.87043	0.396644	0.500634	2.28674	0.826705	1.32321	2.04634	0.517877	lipoprotein_a	0.54323	0.868041	0.665842	1.16301	1.08742	0.957883
52	f.30800.0.0	f.894.0.0	22.1505	22.3561	0.321783	-44.4231	33.2191	0.181133	-49.079	28.6427	0.0866221	oestradiol	0.475408	0.25935	0.14361	1.23169	0.999014	1.05465
53	f.30810.0.0	f.894.0.0	0.00211834	0.0119191	0.858938	-0.00725233	0.00670746	0.279593	-0.00487416	0.00635518	0.443106	phosphate	0.912905	0.374774	0.593951	7.33271	1.06191	0.984935
54	f.30820.0.0	f.894.0.0	1.57248	5.27635	0.765685	-0.468545	2.6252	0.858346	1.52148	2.54679	0.550234	rheumatoid_factor	0.877057	0.886489	0.66663	NA	1.44619	1.28083
55	f.30830.0.0	f.894.0.0	1.17078	1.49716	0.434213	-2.04366	1.38773	0.140842	-0.706801	1.02933	0.492298	shbg	0.569904	0.221826	0.646141	1.03736	0.918036	0.851628
56	f.30840.0.0	f.894.0.0	-0.691128	0.373827	0.0644878	-0.684541	0.138944	8.36185e-07	-0.687862	0.170506	5.47795e-05	total_bilirubin	0.169281	6.58496e-06	0.000246508	1.10004	0.992207	1.03659
57	f.30850.0.0	f.894.0.0	-0.58284	0.251291	0.0203742	0.0128252	0.0272301	0.637645	-0.242982	0.117164	0.0380927	testosterone	0.0675566	0.730394	0.0765524	1.06572	0.833031	0.939844
58	f.30860.0.0	f.894.0.0	0.0398372	0.24235	0.869433	-0.0226939	0.183994	0.901838	0.068286	0.149669	0.648212	total protein	0.912905	0.916383	0.742497	3.1206	-0.414564	1.10567
59	f.30870.0.0	f.894.0.0	0.335168	0.0865926	0.000108554	0.266641	0.0370303	5.99454e-13	0.294202	0.0421047	2.80027e-12	triglycerides	0.00113982	3.77656e-11	2.94029e-11	0.984657	0.989891	0.969763
60	f.30880.0.0	f.894.0.0	-6.46507	4.71554	0.170371	1.44824	2.66108	0.586282	-0.940813	2.44649	0.700566	urate	0.339696	0.683996	0.788137	0.795891	1.1759	0.77295
61	f.30890.0.0	f.894.0.0	-2.04677	1.51935	0.177936	-3.74928	0.907439	3.60077e-05	-2.96628	0.825892	0.000328644	vitamin_d	0.339696	0.000206226	0.000985931	1.06395	0.964597	0.967787
62	TyG	f.894.0.0	0.184409	0.0372192	7.24517e-07	0.155556	0.0227659	8.3243e-12	0.167232	0.0205816	4.46298e-16	TyG	1.52149e-05	1.7481e-10	9.37227e-15	1.04319	0.979191	0.99342
63	TG.to.HDL.C	f.894.0.0	0.477296	0.0997844	1.72469e-06	0.252656	0.036475	4.3043e-12	0.352466	0.0457081	1.24612e-14	TG.to.HDL.C	2.71639e-05	1.35585e-10	1.96263e-13	0.950071	1.01366	0.99044

### Sheet: BT_f894_NIE_sl
	feature	mediator	res_male_ie	se_male_ie	pval_male_ie	res_female_ie	se_female_ie	pval_female_ie	res_combined_ie	se_combined_ie	pval_combined_ie	name	BH_pval_male_ie	BH_pval_female_ie	BH_pval_combined_ie	m_frac_of_te	f_frac_of_te	c_frac_of_te
1	f.30000.0.0	f.894.0.0	0.0279693	0.0278076	0.314506	0.00260275	0.00633419	0.681142	-0.0104337	0.0122523	0.394452	leukocyte_cnt	0.841274	0.988987	0.966965	0.0651222	0.00841086	-0.0320186
2	f.30010.0.0	f.894.0.0	0.0173368	0.00596092	0.00363269	-0.000429763	0.00171186	0.801775	0.000678338	0.00126885	0.59292	erythrocyte_cnt	0.225227	0.988987	0.966965	5.40568	-0.133171	-0.348962
3	f.30020.0.0	f.894.0.0	0.00938909	0.0138219	0.496953	0.00350562	0.00477959	0.46328	0.00691353	0.00533432	0.194959	haemoglobin_concentration	0.841274	0.988987	0.966965	-0.135547	0.0610898	0.541797
4	f.30030.0.0	f.894.0.0	-0.050802	0.0505116	0.314536	0.0270905	0.01719	0.115039	0.00578713	0.0165218	0.726135	haematocrit_percent	0.841274	0.988987	0.966965	0.216038	0.246775	-0.69599
5	f.30040.0.0	f.894.0.0	-0.0325124	0.050966	0.523523	0.0231059	0.0262183	0.378162	-0.00480678	0.016759	0.774251	mean_corpuscular_vol	0.841274	0.988987	0.966965	0.438986	0.132452	-0.109396
6	f.30050.0.0	f.894.0.0	-0.0151464	0.0357102	0.671458	-0.0043961	0.0101061	0.663566	-0.0171218	0.00794508	0.0311602	mean_corpuscular_haemoglobin	0.885754	0.988987	0.966965	0.174141	-0.0427554	-0.761588
7	f.30060.0.0	f.894.0.0	-0.000871057	0.0129307	0.946292	0.00159393	0.00233856	0.4955	0.00124565	0.00502686	0.804291	mean_corpuscular_haemoglobin_concentration	0.973982	0.988987	0.966965	0.0259007	0.0245122	0.0456232
8	f.30070.0.0	f.894.0.0	0.00929498	0.0182536	0.610602	-0.00557939	0.00437856	0.202574	0.000942963	0.00598471	0.874802	erythrocyte_distribution_width	0.841274	0.988987	0.966965	0.050547	0.0614739	0.0416461
9	f.30080.0.0	f.894.0.0	-0.922683	0.822856	0.262153	-0.194943	0.333569	0.558941	-0.405001	0.260095	0.11944	platelet_cnt	0.841274	0.988987	0.966965	-0.264722	-0.0344551	-0.096357
10	f.30090.0.0	f.894.0.0	-0.00182963	0.000775345	0.0182865	-0.00018073	0.000257304	0.482432	-3.39624e-05	0.000207883	0.870225	platelet_crit	0.566881	0.988987	0.966965	-2.07473	-0.0418816	-0.00924593
11	f.30100.0.0	f.894.0.0	-0.0115475	0.0171177	0.499934	0.000112309	0.00483472	0.981467	-0.00105534	0.0045075	0.814885	thrombocyte_vol	0.841274	0.988987	0.966965	1.99349	-0.00417734	0.165135
12	f.30110.0.0	f.894.0.0	0.000310288	0.00951396	0.973982	-0.000406055	0.00300103	0.89237	-0.0023403	0.00229981	0.308865	platelet_distribution_width	0.973982	0.988987	0.966965	0.00526504	-0.0141615	-0.0620531
13	f.30120.0.0	f.894.0.0	0.0179054	0.00831358	0.0312593	0.0011906	0.00374303	0.750421	-0.00239313	0.00271539	0.378144	lymphocyte_cnt	0.646025	0.988987	0.966965	0.270248	0.0236693	-0.0508659
14	f.30130.0.0	f.894.0.0	0.00758996	0.0081473	0.351547	-0.00095154	0.000456718	0.0372118	-0.000610459	0.00108154	0.57246	monocyte_cnt	0.841274	0.781448	0.966965	0.251885	-0.161429	-0.0556553
15	f.30140.0.0	f.894.0.0	0.037797	0.023993	0.11518	-0.00522767	0.00951286	0.582637	-0.00362617	0.00811356	0.654928	neutrophill_cnt	0.841274	0.988987	0.966965	0.102713	-0.0207037	-0.0136593
16	f.30150.0.0	f.894.0.0	-0.00120923	0.00173036	0.484657	2.58652e-05	0.000589469	0.965001	9.52979e-07	0.000471132	0.998386	eosinophill_cnt	0.841274	0.988987	0.998386	0.0998382	0.0040988	-0.00061877
17	f.30160.0.0	f.894.0.0	5.65301e-05	0.000757493	0.940511	-0.000197339	0.000371324	0.595108	0.000372447	0.000489908	0.447111	basophill_cnt	0.973982	0.988987	0.966965	0.010861	-0.0962644	0.101568
18	f.30170.0.0	f.894.0.0	-5.5913e-05	7.25779e-05	0.441071	5.19699e-06	5.06624e-05	0.918296	4.61143e-05	3.44258e-05	0.180398	nucleated_red_blood_cell_cnt	0.841274	0.988987	0.966965	0.040454	-0.00328205	-0.0327708
19	f.30180.0.0	f.894.0.0	0.0176909	0.0863654	0.837699	0.00762112	0.0254801	0.764863	0.0177446	0.0290822	0.541762	lymphocyte_percent	0.973982	0.988987	0.966965	-0.0358338	-0.0110267	-0.0279837
20	f.30190.0.0	f.894.0.0	0.0352346	0.0499234	0.480329	-0.0121354	0.0100863	0.228915	0.00549052	0.00929629	0.554779	monocyte_percent	0.841274	0.988987	0.966965	-0.265623	0.0617948	-0.0324605
21	f.30200.0.0	f.894.0.0	-0.0896187	0.119035	0.451524	0.054208	0.0590747	0.358819	0.0183523	0.0432693	0.671462	neutrophill_percent	0.841274	0.988987	0.966965	-0.101841	0.0570126	0.0205378
22	f.30210.0.0	f.894.0.0	0.0182613	0.018304	0.318441	0.00131756	0.00962501	0.891119	-0.00369177	0.00905	0.683325	eosinophill_percent	0.841274	0.988987	0.966965	-0.0844634	-0.0542128	0.0261106
23	f.30220.0.0	f.894.0.0	-0.0053314	0.00697652	0.444753	0.00279408	0.00361875	0.440048	0.000486993	0.00204865	0.812102	basophill_percent	0.841274	0.988987	0.966965	0.388145	0.238392	0.131391
24	f.30230.0.0	f.894.0.0	-0.00175878	0.00240443	0.46449	0.00115627	0.00252685	0.647243	0.000409403	0.000662751	0.536752	nucleated_red_blood_cell_percent	0.841274	0.988987	0.966965	0.0870567	-0.0530512	-0.0192743
25	f.30240.0.0	f.894.0.0	-0.0382858	0.0481334	0.426375	0.0013337	0.0025457	0.600346	0.00169658	0.00461989	0.713444	reticulocyte_percent	0.841274	0.988987	0.966965	-0.243894	0.0260467	0.0144979
26	f.30250.0.0	f.894.0.0	0.00247918	0.00269293	0.357246	-6.64462e-06	0.000105956	0.949996	-3.45136e-05	0.000228741	0.880067	reticulocyte_cnt	0.841274	0.988987	0.966965	0.240856	-0.00286822	-0.0078297
27	f.30260.0.0	f.894.0.0	0.0711188	0.0992561	0.473671	-0.0337453	0.036544	0.355791	0.0161282	0.0439934	0.713914	mean_reticulocyte_vol	0.841274	0.988987	0.966965	0.1716	1.24	0.0616275
28	f.30270.0.0	f.894.0.0	-0.00983266	0.0753878	0.896228	-0.0162864	0.0165591	0.325346	0.0135818	0.0315209	0.666552	mean_sphered_cell_vol	0.973982	0.988987	0.966965	-0.084369	-0.159682	0.117622
29	f.30280.0.0	f.894.0.0	-0.000549068	0.000950718	0.563582	0.000266063	0.000279423	0.341001	-2.97571e-05	0.000303701	0.921947	immature_reticulocyte_fraction	0.841274	0.988987	0.966965	-0.055184	0.0280856	-0.0032042
30	f.30290.0.0	f.894.0.0	-0.000403568	0.00319785	0.899574	0.000195962	0.000740484	0.791287	-0.000155693	0.00104377	0.881424	high_light_scatter_reticulocyte_percent	0.973982	0.988987	0.966965	-0.00938453	0.00616768	-0.00419064
31	f.30300.0.0	f.894.0.0	-6.64665e-05	0.000182333	0.715459	-6.33282e-05	4.17493e-05	0.1293	3.75962e-05	4.64961e-05	0.418752	high_light_scatter_reticulocyte_cnt	0.905275	0.988987	0.966965	-0.0335797	-0.0469292	0.0216259
32	f.30600.0.0	f.894.0.0	-0.0204475	0.0374758	0.585328	0.00924529	0.014208	0.515234	-0.0069618	0.0132504	0.599303	albumin	0.841274	0.988987	0.966965	-1.13535	-0.0544767	0.0769918
33	f.30610.0.0	f.894.0.0	0.250524	0.334253	0.453553	0.0868439	0.136018	0.523166	-0.0112847	0.121771	0.926164	alkaline_phosphatase	0.841274	0.988987	0.966965	0.0380079	0.0131927	-0.00178253
34	f.30620.0.0	f.894.0.0	-0.395146	0.262763	0.13263	-0.081432	0.116071	0.482947	0.088468	0.0715375	0.216211	alanine_aminotransferase	0.841274	0.988987	0.966965	-0.181252	-0.035498	0.0344232
35	f.30630.0.0	f.894.0.0	0.000622603	0.00502488	0.901391	-0.000300921	0.00154291	0.845366	-0.000983378	0.00164616	0.550255	apolipoprotein_a	0.973982	0.988987	0.966965	-0.00612923	0.00484762	0.0124229
36	f.30640.0.0	f.894.0.0	-0.00689345	0.00370804	0.0630192	8.56484e-05	0.00144234	0.952648	-0.000453866	0.00114235	0.691139	apolipoprotein_b	0.841274	0.988987	0.966965	0.719714	0.00302082	-0.0271331
37	f.30650.0.0	f.894.0.0	-0.141083	0.0968324	0.145121	-0.0207097	0.0441197	0.638785	0.0627463	0.0511062	0.219536	aspartate_aminotransferase	0.841274	0.988987	0.966965	-0.579277	-0.0256327	0.0826549
38	f.30660.0.0	f.894.0.0	-0.0123867	0.0208574	0.552596	0.00152986	0.00445265	0.73116	-0.000511073	0.00592312	0.93124	direct_bilirubin	0.841274	0.988987	0.966965	0.129221	-0.0219423	0.00693707
39	f.30670.0.0	f.894.0.0	-0.0219107	0.0171314	0.200905	-0.00170051	0.00608855	0.780018	-0.00441313	0.0068697	0.520611	urea	0.841274	0.988987	0.966965	0.0809089	0.0110319	0.0219901
40	f.30680.0.0	f.894.0.0	-0.00252351	0.00145253	0.0823305	-0.00136857	0.000951471	0.150328	0.000847631	0.000516005	0.100449	calcium	0.841274	0.988987	0.966965	1.48554	0.184759	-0.280895
41	f.30690.0.0	f.894.0.0	-0.0189624	0.0214633	0.376977	-0.00392158	0.00559984	0.483739	0.00240749	0.00419124	0.56569	cholesterol	0.841274	0.988987	0.966965	0.120932	-0.122573	-0.0524775
42	f.30700.0.0	f.894.0.0	-0.386534	0.231924	0.0955862	0.0493848	0.0644785	0.443729	-0.0063889	0.105293	0.951616	creatinine	0.841274	0.988987	0.966965	0.283786	-0.0416394	0.0058597
43	f.30710.0.0	f.894.0.0	-0.0744065	0.0595692	0.211637	-0.0127384	0.0149712	0.394848	0.030176	0.0243495	0.215239	c_reactive_protein	0.841274	0.988987	0.966965	-0.0749977	-0.0262562	0.0384288
44	f.30720.0.0	f.894.0.0	0.00199424	0.0035882	0.578363	-0.000503784	0.000812923	0.535443	0.0022019	0.00115996	0.0576641	cystatin_c	0.841274	0.988987	0.966965	0.0475086	-0.0159254	0.0584142
45	f.30730.0.0	f.894.0.0	0.0322228	0.272588	0.905901	-0.00928762	0.182599	0.959434	0.226254	0.200106	0.258195	gamma_glutamyltransferase	0.973982	0.988987	0.966965	0.00464889	-0.00165035	0.0331962
46	f.30740.0.0	f.894.0.0	0.00105261	0.0230343	0.963551	-0.00521657	0.00552483	0.345065	-0.00314164	0.00550158	0.56797	glucose	0.973982	0.988987	0.966965	0.0115479	0.331227	-0.0752416
47	f.30750.0.0	f.894.0.0	0.00547567	0.0883719	0.950593	-0.00909106	0.0291343	0.75501	-0.0164382	0.0211933	0.437966	hba1c	0.973982	0.988987	0.966965	0.00592636	-0.013667	-0.0195304
48	f.30760.0.0	f.894.0.0	-0.0106541	0.00688306	0.121652	0.00268736	0.00366713	0.463666	-0.0001185	0.00182735	0.948295	hdl_cholesterol	0.841274	0.988987	0.966965	0.0685431	-0.0253505	0.000969362
49	f.30770.0.0	f.894.0.0	-0.063421	0.0937792	0.498863	-0.0883182	0.0390136	0.0235876	-0.0172951	0.0305926	0.571846	igf_1	0.841274	0.743009	0.966965	0.072381	0.109643	0.021968
50	f.30780.0.0	f.894.0.0	0.00419592	0.0125035	0.737189	-0.00039407	0.003658	0.914211	-0.00306841	0.00362011	0.39666	ldl_direct	0.914114	0.988987	0.966965	-0.0675993	-0.00448967	-0.218055
51	f.30790.0.0	f.894.0.0	-0.459841	1.03996	0.658366	-0.0402488	0.255079	0.874623	0.0581801	0.298221	0.845322	lipoprotein_a	0.885754	0.988987	0.966965	-0.163015	-0.0874243	0.0421171
52	f.30800.0.0	f.894.0.0	-4.16673	4.28308	0.330636	-0.0438493	3.17679	0.988987	2.54336	6.01852	0.672595	oestradiol	0.841274	0.988987	0.966965	-0.231694	0.000986111	-0.0546539
53	f.30810.0.0	f.894.0.0	-0.00182945	0.00352778	0.604052	0.00042283	0.000552584	0.444161	-7.455e-05	0.000791291	0.92494	phosphate	0.841274	0.988987	0.966965	-6.33271	-0.0619123	0.0150645
54	f.30820.0.0	f.894.0.0	NA	NA	NA	0.144559	0.731062	0.84325	-0.33359	0.960358	0.728321	rheumatoid_factor	NA	0.988987	0.966965	NA	-0.446189	-0.280827
55	f.30830.0.0	f.894.0.0	-0.0421635	0.259712	0.871033	-0.182462	0.219546	0.405922	-0.12314	0.158429	0.437005	shbg	0.973982	0.988987	0.966965	-0.0373585	0.0819644	0.148372
56	f.30840.0.0	f.894.0.0	0.0628513	0.0709392	0.375624	-0.0053767	0.0110879	0.627735	0.0242825	0.0305365	0.4265	total_bilirubin	0.841274	0.988987	0.966965	-0.100038	0.00779325	-0.0365932
57	f.30850.0.0	f.894.0.0	0.0359409	0.0645348	0.577581	0.00257063	0.00369792	0.486958	-0.0155525	0.0159889	0.330699	testosterone	0.841274	0.988987	0.966965	-0.0657175	0.166969	0.0601563
58	f.30860.0.0	f.894.0.0	-0.0270713	0.0493152	0.583044	0.0774355	0.025814	0.00270198	-0.00652603	0.024925	0.793455	total protein	0.841274	0.170225	0.966965	-2.1206	1.41456	-0.105668
59	f.30870.0.0	f.894.0.0	0.00522279	0.0197591	0.791531	0.00272308	0.004219	0.518647	0.00917323	0.00552414	0.0967995	triglycerides	0.962253	0.988987	0.966965	0.0153435	0.0101093	0.0302372
60	f.30880.0.0	f.894.0.0	-1.65799	1.25218	0.185476	-0.216635	0.321072	0.49985	-0.276359	0.369888	0.454978	urate	0.841274	0.988987	0.966965	0.204109	-0.175897	0.22705
61	f.30890.0.0	f.894.0.0	0.12303	0.321092	0.701601	-0.137609	0.116328	0.236835	-0.0987346	0.125672	0.432072	vitamin_d	0.905275	0.988987	0.966965	-0.0639532	0.0354033	0.0322134
62	TyG	f.894.0.0	-0.00763405	0.0141966	0.590757	0.0033058	0.00507164	0.514517	0.00110774	0.00311679	0.722281	TyG	0.841274	0.988987	0.966965	-0.0431851	0.0208093	0.00658041
63	TG.to.HDL.C	f.894.0.0	0.0250831	0.0242008	0.299988	-0.00340362	0.00429388	0.427973	0.00340227	0.0102314	0.739486	TG.to.HDL.C	0.841274	0.988987	0.966965	0.0499287	-0.0136553	0.00956049
