## Supplementary Table 8 for "Replicated blood-based biomarkers for Myalgic Encephalomyelitis not explicable by inactivity"

### Sheet: BT_TE_winsorisation_at_05
feature	res_male_te	se_male_te	pval_male_te	cases_male	controls_male	res_female_te	se_female_te	pval_female_te	cases_female	controls_female	res_combined_te	se_combined_te	pval_combined_te	cases_combined	controls_combined	name	BH_pval_male_te	BH_pval_female_te	BH_pval_combined_te
f.30000.0.0	0.452837	0.0961631	2.48874e-06	366	53479	0.326878	0.0533741	9.10876e-10	1027	72592	0.368378	0.0503965	2.67969e-13	1393	126071	leukocyte_cnt	1.89767e-05	3.47272e-09	1.36218e-12
f.30010.0.0	-0.00853471	0.018367	0.642164	372	53349	0.0109261	0.0104606	0.296258	1021	72731	0.00709655	0.00986536	0.471931	1393	126080	erythrocyte_cnt	0.725407	0.410721	0.587506
f.30020.0.0	-0.0623638	0.052791	0.23747	368	53325	0.0410397	0.0293339	0.161797	1028	72722	-0.0120877	0.0287674	0.674349	1396	126047	haemoglobin_concentration	0.363597	0.229526	0.747914
f.30030.0.0	-0.119851	0.149551	0.422896	371	53347	0.0722937	0.0869046	0.40548	1028	72722	-0.00404691	0.0807776	0.960043	1399	126069	haematocrit_percent	0.586288	0.499683	0.960043
f.30040.0.0	-0.162451	0.211177	0.441735	367	53551	-0.0346452	0.124567	0.780916	1017	72508	-0.0464238	0.117012	0.691557	1384	126059	mean_corpuscular_vol	0.598796	0.796936	0.753303
f.30050.0.0	0.0517996	0.0890625	0.56083	372	53553	0.0438285	0.048485	0.366016	1022	72522	0.0310368	0.0460453	0.50028	1394	126075	mean_corpuscular_haemoglobin	0.673754	0.475042	0.610342
f.30060.0.0	0.0225607	0.0534338	0.672867	369	53492	0.0463149	0.0270627	0.0870081	1027	72563	0.0356455	0.0264783	0.178232	1396	126055	mean_corpuscular_haemoglobin_concentration	0.737382	0.129451	0.241603
f.30070.0.0	0.120629	0.0449725	0.00731221	371	53709	-0.00305587	0.0247928	0.901904	1024	72256	0.0423414	0.0239988	0.0776788	1395	125965	erythrocyte_distribution_width	0.0193932	0.901904	0.115571
f.30080.0.0	4.46625	2.70384	0.0985725	371	53525	8.12214	1.80227	6.58679e-06	1021	72549	6.4123	1.54039	3.14393e-05	1392	126074	platelet_cnt	0.18221	1.74693e-05	7.10296e-05
f.30090.0.0	0.00453973	0.00220745	0.039729	373	53532	0.00672678	0.00140978	1.82841e-06	1018	72525	0.00532228	0.00127265	2.88919e-05	1391	126057	platelet_crit	0.0807823	5.06969e-06	7.03878e-05
f.30100.0.0	0.00320131	0.0576215	0.955694	370	53432	-0.0202579	0.0326685	0.535189	1029	72568	-0.0139253	0.0298697	0.641072	1399	126000	thrombocyte_vol	0.971623	0.614584	0.724174
f.30110.0.0	0.0164197	0.0267624	0.539521	374	53541	0.00637978	0.0146322	0.66283	1028	72504	0.00724282	0.0142576	0.611456	1402	126045	platelet_distribution_width	0.673754	0.722011	0.703751
f.30120.0.0	0.140474	0.0313887	7.63063e-06	360	53331	0.0427213	0.0180916	0.0182064	1021	72472	0.0786368	0.0167813	2.78643e-06	1381	125803	lymphocyte_cnt	4.23153e-05	0.0317311	7.3901e-06
f.30130.0.0	0.0198966	0.00927111	0.0318664	366	53326	0.0134147	0.00461117	0.00362399	1020	72482	0.0160708	0.00474563	0.000708058	1386	125808	monocyte_cnt	0.0694232	0.00690823	0.00143972
f.30140.0.0	0.319042	0.0748651	2.03011e-05	364	53352	0.269657	0.0411556	5.67185e-11	1025	72471	0.300733	0.0399448	5.12434e-14	1389	125823	neutrophill_cnt	8.11876e-05	2.47131e-10	2.84168e-13
f.30150.0.0	0.00337327	0.00655245	0.606686	359	52372	0.00323383	0.00345285	0.348981	998	70514	0.00516618	0.00345094	0.134384	1357	122886	eosinophill_cnt	0.711689	0.462779	0.190638
f.30160.0.0	0.00442633	0.00235124	0.0597613	255	38505	0.00354204	0.00134247	0.00832863	731	53232	0.00357953	0.00117929	0.00240269	986	91737	basophill_cnt	0.11392	0.0153953	0.00444133
f.30170.0.0	NA	NA	NA	2	207	NA	NA	NA	3	401	NA	NA	NA	5	608	nucleated_red_blood_cell_cnt	NA	NA	NA
f.30180.0.0	0.0900702	0.378093	0.811709	364	53300	-0.820157	0.211245	0.000103391	1028	72534	-0.405849	0.201491	0.0439857	1392	125834	lymphocyte_percent	0.839224	0.000225245	0.0706086
f.30190.0.0	-0.173228	0.117979	0.142025	367	53381	-0.118337	0.0594963	0.0467026	1024	72460	-0.138891	0.0572527	0.0152692	1391	125841	monocyte_percent	0.240653	0.0735646	0.0251736
f.30200.0.0	0.309138	0.423463	0.465375	367	53299	0.986409	0.239138	3.70977e-05	1028	72522	0.713071	0.224037	0.00145845	1395	125821	neutrophill_percent	0.617128	8.70369e-05	0.00286985
f.30210.0.0	-0.135318	0.0854639	0.113344	368	53371	-0.0811839	0.0462044	0.0789077	1019	72458	-0.113928	0.044626	0.0106817	1387	125829	eosinophill_percent	0.201236	0.120334	0.0186167
f.30220.0.0	-0.0198512	0.01853	0.284035	368	53515	0.00353955	0.0128692	0.783286	1022	72297	-0.00140032	0.01094	0.898149	1390	125812	basophill_percent	0.402934	0.796936	0.944605
f.30230.0.0	NA	NA	NA	3	223	NA	NA	NA	3	410	NA	NA	NA	6	633	nucleated_red_blood_cell_percent	NA	NA	NA
f.30240.0.0	0.107614	0.0252485	2.0242e-05	361	52529	0.0859735	0.0161903	1.09515e-07	1015	71219	0.0969538	0.0143939	1.631e-11	1376	123748	reticulocyte_percent	8.11876e-05	3.71134e-07	6.21819e-11
f.30250.0.0	0.00530041	0.0012469	2.12951e-05	362	52487	0.00378142	0.000732765	2.46311e-07	1017	71264	0.0042817	0.000684762	4.03094e-10	1379	123751	reticulocyte_cnt	8.11876e-05	7.51249e-07	1.22944e-09
f.30260.0.0	0.755472	0.393505	0.0548764	357	52549	0.185424	0.224855	0.409576	1011	71233	0.30788	0.202021	0.127509	1368	123782	mean_reticulocyte_vol	0.107983	0.499683	0.185192
f.30270.0.0	-0.111656	0.27902	0.689029	357	52566	-0.0688026	0.155988	0.659158	1019	71209	-0.083251	0.140884	0.554576	1376	123775	mean_sphered_cell_vol	0.737382	0.722011	0.65056
f.30280.0.0	0.0113836	0.00294731	0.000112284	361	52563	0.0113807	0.00185159	7.92443e-10	1007	71216	0.0114833	0.00162478	1.5759e-12	1368	123779	immature_reticulocyte_fraction	0.000342466	3.2226e-09	7.39459e-12
f.30290.0.0	0.0457645	0.0100917	5.76452e-06	363	52529	0.0421247	0.00619845	1.07564e-11	1008	71246	0.0454457	0.00550981	1.6086e-16	1371	123775	high_light_scatter_reticulocyte_percent	3.79638e-05	6.5614e-11	1.09027e-15
f.30300.0.0	0.0022616	0.000453472	6.12281e-07	361	52299	0.00188739	0.000279099	1.35691e-11	1008	70971	0.00204477	0.00025107	3.81795e-16	1369	123270	high_light_scatter_reticulocyte_cnt	5.33559e-06	7.52471e-11	2.32895e-15
f.30600.0.0	0.00289697	0.135099	0.982892	347	48291	-0.318496	0.0834813	0.000136083	890	64753	-0.207626	0.0744304	0.00527841	1237	113044	albumin	0.982892	0.000286244	0.00947009
f.30610.0.0	6.45804	1.26131	3.05356e-07	372	52572	5.57188	0.725492	1.58915e-14	994	71266	5.75852	0.668256	6.85858e-18	1366	123838	alkaline_phosphatase	3.10446e-06	1.21173e-13	5.97676e-17
f.30620.0.0	3.05173	0.750281	4.7529e-05	365	52406	2.13225	0.321157	3.15206e-11	1002	71400	2.43552	0.355331	7.1707e-12	1367	123806	alanine_aminotransferase	0.00015853	1.6023e-10	3.12438e-11
f.30630.0.0	-0.0886323	0.0122905	5.53491e-13	334	48187	-0.0744041	0.00866832	9.20638e-18	894	64115	-0.0820321	0.00714985	1.79744e-30	1228	112302	apolipoprotein_a	1.12543e-11	1.12318e-16	2.19288e-29
f.30640.0.0	-0.00366177	0.0129005	0.776527	366	52141	0.0256939	0.00716154	0.000333538	1000	71176	0.0125897	0.00667999	0.0594724	1366	123317	apolipoprotein_b	0.816692	0.000678194	0.0930209
f.30650.0.0	0.439545	0.395395	0.266285	362	52280	0.834455	0.209362	6.72818e-05	995	71122	0.636793	0.203919	0.00179151	1357	123402	aspartate_aminotransferase	0.386747	0.000152007	0.00341507
f.30660.0.0	-0.0772139	0.0490526	0.115463	327	49309	-0.0896173	0.021442	2.92115e-05	716	57285	-0.098903	0.0236981	3.00013e-05	1043	106594	direct_bilirubin	0.201236	7.12761e-05	7.03878e-05
f.30670.0.0	-0.284135	0.0628806	6.22357e-06	364	52388	-0.163005	0.0374148	1.32037e-05	991	71369	-0.219584	0.0340044	1.0644e-10	1355	123757	urea	3.79638e-05	3.35595e-05	3.60713e-10
f.30680.0.0	-0.00280064	0.00482964	0.561992	343	48373	-0.00649088	0.00316243	0.0401216	898	64638	-0.00405045	0.00275139	0.140981	1241	113011	calcium	0.673754	0.0661463	0.195451
f.30690.0.0	-0.165501	0.063986	0.00969516	367	52359	-0.00986547	0.0340629	0.772103	1000	71482	-0.0812301	0.0320778	0.0113322	1367	123841	cholesterol	0.0230665	0.796936	0.0192017
f.30700.0.0	-1.72485	0.697394	0.0133877	367	52331	-0.795424	0.332103	0.0166152	993	71425	-1.241	0.350207	0.00039468	1360	123756	creatinine	0.0302463	0.0298096	0.000830189
f.30710.0.0	0.662595	0.16228	4.44495e-05	362	52219	0.87531	0.106161	1.65011e-16	1005	71150	0.744779	0.0902713	1.57791e-16	1367	123369	c_reactive_protein	0.00015853	1.67761e-15	1.09027e-15
f.30720.0.0	0.0309318	0.00701402	1.03375e-05	365	52480	0.0302292	0.00384113	3.54993e-15	991	71354	0.0323939	0.00365525	7.8373e-19	1356	123834	cystatin_c	4.85069e-05	3.09351e-14	7.96792e-18
f.30730.0.0	8.47554	1.91854	9.97594e-06	363	52505	4.64708	0.761629	1.05081e-09	996	71243	6.26103	0.958126	6.37539e-11	1359	123748	gamma_glutamyltransferase	4.85069e-05	3.77056e-09	2.28764e-10
f.30740.0.0	0.111784	0.0533966	0.0363076	336	48074	0.0181508	0.0246448	0.461429	892	64874	0.049016	0.0262535	0.0618976	1228	112948	glucose	0.0763711	0.551906	0.0943938
f.30750.0.0	0.71048	0.275199	0.00983161	352	52112	0.705381	0.133672	1.31358e-07	1013	71338	0.694415	0.137223	4.18233e-07	1365	123450	hba1c	0.0230665	4.21729e-07	1.15965e-06
f.30760.0.0	-0.141364	0.0157692	3.1148e-19	337	48210	-0.130102	0.0116584	6.43302e-29	895	64811	-0.138027	0.00940084	8.35457e-49	1232	113021	hdl_cholesterol	1.90003e-17	9.81035e-28	5.09629e-47
f.30770.0.0	-0.831386	0.292505	0.00447901	366	52269	-0.883879	0.178421	7.27379e-07	990	70956	-1.02352	0.159722	1.47313e-10	1356	123225	igf_1	0.0124191	2.11286e-06	4.72953e-10
f.30780.0.0	-0.126854	0.0481422	0.00841411	368	52304	0.0406268	0.0257829	0.115089	998	71297	-0.0231922	0.0240782	0.335444	1366	123601	ldl_direct	0.0213859	0.167152	0.435364
f.30790.0.0	2.03024	3.02932	0.502732	307	42067	1.64188	1.7495	0.347995	825	57540	1.91956	1.57883	0.224057	1132	99607	lipoprotein_a	0.652482	0.462779	0.297119
f.30800.0.0	9.08374	15.7173	0.563302	27	4161	-16.3667	23.5888	0.487788	235	18124	-1.99392	19.8893	0.920145	262	22285	oestradiol	0.673754	0.572213	0.951337
f.30810.0.0	0.00414156	0.0100717	0.680919	341	48059	-0.0102608	0.00516654	0.0470331	893	64780	-0.00155918	0.00504058	0.757075	1234	112839	phosphate	0.737382	0.0735646	0.810203
f.30820.0.0	8.28472	5.94371	0.163359	21	4298	1.96232	3.23448	0.544058	74	6209	2.09611	2.25964	0.353599	95	10507	rheumatoid_factor	0.269321	0.614584	0.449365
f.30830.0.0	-1.05919	0.918913	0.249053	341	47965	-3.52848	0.987536	0.000352897	875	63971	-2.56084	0.683656	0.000179818	1216	111936	shbg	0.370542	0.00069441	0.000391746
f.30840.0.0	-0.373783	0.275861	0.175428	366	52186	-0.719716	0.103745	3.99457e-12	984	71182	-0.654929	0.119298	4.02264e-08	1350	123368	total_bilirubin	0.281608	2.70743e-11	1.16848e-07
f.30850.0.0	-0.799852	0.197078	4.93782e-05	367	51891	0.0197618	0.0223456	0.376496	822	60492	-0.395026	0.0922215	1.84018e-05	1189	112383	testosterone	0.00015853	0.478464	4.67712e-05
f.30860.0.0	-0.10124	0.213688	0.635659	347	48257	-0.0363994	0.13271	0.783871	894	64677	-0.00714181	0.117158	0.951392	1241	112934	total protein	0.725407	0.796936	0.960043
f.30870.0.0	0.373533	0.0640498	5.47946e-09	363	52209	0.333365	0.0288581	7.22427e-31	1010	71527	0.353173	0.0305345	6.10151e-31	1373	123736	triglycerides	6.68495e-08	2.2034e-29	9.3048e-30
f.30880.0.0	-4.26288	3.61588	0.238424	369	52268	4.8183	2.08229	0.0206705	999	71421	1.27927	1.97586	0.517343	1368	123689	urate	0.363597	0.035025	0.618782
f.30890.0.0	-3.26154	1.11905	0.00356186	356	50848	-4.32038	0.658997	5.52728e-11	937	67762	-4.13531	0.607601	1.00372e-11	1293	118610	vitamin_d	0.0103464	2.47131e-10	4.08179e-11
TyG	0.212944	0.0305998	3.42714e-12	338	48105	0.20732	0.0175563	3.51097e-32	897	64754	0.211149	0.0165599	3.09096e-37	1235	112859	TyG	5.22639e-11	2.14169e-30	9.42741e-36
TG.to.HDL.C	0.594242	0.0740603	1.02563e-15	340	48140	0.335812	0.0296985	1.20689e-29	901	64782	0.444461	0.0349506	4.76892e-37	1241	112922	TG.to.HDL.C	3.12819e-14	2.45402e-28	9.69681e-36

### Sheet: BT_TE_winsorisation_at_1
feature	res_male_te	se_male_te	pval_male_te	cases_male	controls_male	res_female_te	se_female_te	pval_female_te	cases_female	controls_female	res_combined_te	se_combined_te	pval_combined_te	cases_combined	controls_combined	name	BH_pval_male_te	BH_pval_female_te	BH_pval_combined_te
f.30000.0.0	0.404665	0.0937218	1.57645e-05	360	52905	0.302226	0.0517666	5.27577e-09	1015	71765	0.338033	0.0478167	1.55664e-12	1375	124670	leukocyte_cnt	9.61634e-05	2.01139e-08	7.62321e-12
f.30010.0.0	0.00413744	0.0175029	0.813133	366	52726	0.0152044	0.0101981	0.135987	1009	72056	0.00861997	0.00954566	0.366513	1375	124782	erythrocyte_cnt	0.879997	0.192912	0.465777
f.30020.0.0	-0.0197157	0.0513616	0.701082	363	52703	0.0446114	0.0286531	0.119482	1019	72095	0.0191743	0.0267307	0.473181	1382	124798	haemoglobin_concentration	0.806906	0.177766	0.565961
f.30030.0.0	-0.0506819	0.162802	0.755565	366	52688	0.106304	0.0852493	0.212404	1016	72105	-0.0365715	0.0792469	0.644448	1382	124793	haematocrit_percent	0.853508	0.29447	0.70419
f.30040.0.0	-0.161693	0.201366	0.421987	363	53099	-0.098266	0.12085	0.416146	1006	71653	-0.135994	0.109976	0.216245	1369	124752	mean_corpuscular_vol	0.598632	0.493746	0.293132
f.30050.0.0	0.051491	0.0785371	0.512064	367	53075	0.0249594	0.046748	0.593401	1010	71718	0.0159136	0.0436931	0.715699	1377	124793	mean_corpuscular_haemoglobin	0.664594	0.658136	0.752718
f.30060.0.0	0.030974	0.0469634	0.509553	364	52943	0.0502966	0.0263507	0.0562952	1012	71760	0.0401244	0.0252593	0.112174	1376	124703	mean_corpuscular_haemoglobin_concentration	0.664594	0.0903686	0.162919
f.30070.0.0	0.110566	0.0431923	0.0104714	365	53405	0.00534073	0.0235293	0.820437	1012	71336	0.0478253	0.0214942	0.0260792	1377	124741	erythrocyte_distribution_width	0.0255501	0.848249	0.0429955
f.30080.0.0	3.47588	2.7256	0.202214	368	52994	7.16305	1.72601	3.32375e-05	1004	71803	5.82772	1.50823	0.000111565	1372	124797	platelet_cnt	0.316879	8.44787e-05	0.000261749
f.30090.0.0	0.00363458	0.00230846	0.11538	370	52991	0.00580939	0.00139213	3.00596e-05	1005	71773	0.00492549	0.00121887	5.32134e-05	1375	124764	platelet_crit	0.213279	7.97232e-05	0.000129841
f.30100.0.0	0.00611194	0.0540858	0.910027	364	52901	-0.0238006	0.0324618	0.463443	1020	71838	-0.0133182	0.0290363	0.646469	1384	124739	thrombocyte_vol	0.940875	0.533397	0.70419
f.30110.0.0	-0.000783237	0.0247741	0.974779	369	53001	0.00425369	0.0145071	0.769358	1019	71709	0.000106782	0.0134765	0.993678	1388	124710	platelet_distribution_width	0.974779	0.809153	0.993678
f.30120.0.0	0.101778	0.0288794	0.000424685	354	52772	0.0326494	0.017359	0.0599942	1009	71736	0.0594101	0.0161776	0.000240307	1363	124508	lymphocyte_cnt	0.00123361	0.0938371	0.000542916
f.30130.0.0	0.0112716	0.00852398	0.186054	359	52688	0.0111083	0.00434022	0.010486	1005	71787	0.0121041	0.00454224	0.00770362	1364	124475	monocyte_cnt	0.306738	0.019989	0.0138212
f.30140.0.0	0.256974	0.0698323	0.00023335	359	52795	0.256737	0.0394781	7.85896e-11	1012	71765	0.260761	0.0369171	1.62462e-12	1371	124560	neutrophill_cnt	0.000790797	3.99497e-10	7.62321e-12
f.30150.0.0	0.0016619	0.00580113	0.774511	355	51906	0.00289886	0.00318471	0.362694	990	70077	0.00251888	0.00294847	0.392939	1345	121983	eosinophill_cnt	0.859003	0.460923	0.489169
f.30160.0.0	0.00321355	0.00218665	0.141663	253	38340	0.00295191	0.00120791	0.0145328	723	52774	0.00312802	0.00114489	0.00629219	976	91114	basophill_cnt	0.240626	0.0260735	0.011631
f.30170.0.0	NA	NA	NA	0	0	NA	NA	NA	0	0	NA	NA	NA	0	0	nucleated_red_blood_cell_cnt	NA	NA	NA
f.30180.0.0	0.223843	0.371339	0.546641	361	52734	-0.71368	0.204485	0.000482776	1022	71806	-0.342018	0.195441	0.0801213	1383	124540	lymphocyte_percent	0.680513	0.00101549	0.122185
f.30190.0.0	-0.248271	0.106157	0.0193508	361	52766	-0.122656	0.0566882	0.0304883	1012	71800	-0.166962	0.0542685	0.0020938	1373	124566	monocyte_percent	0.0446435	0.0516607	0.00412005
f.30200.0.0	0.207504	0.422591	0.623408	363	52706	0.886231	0.233431	0.000146731	1016	71825	0.657252	0.219302	0.00272634	1379	124531	neutrophill_percent	0.745644	0.000344253	0.00519708
f.30210.0.0	-0.159283	0.084923	0.0607075	365	52809	-0.0379087	0.0470995	0.420898	1010	71706	-0.0984878	0.0436132	0.0239325	1375	124515	eosinophill_percent	0.119457	0.493746	0.0405524
f.30220.0.0	-0.0169971	0.0168125	0.312026	364	52990	-0.000404753	0.0116212	0.972216	1004	71317	-0.00739251	0.00975103	0.448375	1368	124307	basophill_percent	0.453181	0.972216	0.547018
f.30230.0.0	NA	NA	NA	0	0	NA	NA	NA	0	0	NA	NA	NA	0	0	nucleated_red_blood_cell_percent	NA	NA	NA
f.30240.0.0	0.0918639	0.0241752	0.000144747	356	52017	0.0902946	0.0158138	1.13068e-08	1001	70460	0.0888718	0.013861	1.43978e-10	1357	122477	reticulocyte_percent	0.000588638	3.83174e-08	4.87925e-10
f.30250.0.0	0.00429281	0.00120557	0.000369695	355	51844	0.0038545	0.000704467	4.46207e-08	996	70482	0.00420505	0.000638751	4.60326e-11	1351	122326	reticulocyte_cnt	0.00112757	1.43256e-07	1.75499e-10
f.30260.0.0	0.493172	0.387046	0.202595	357	52056	0.122637	0.216704	0.57145	1001	70472	0.251438	0.201259	0.211546	1358	122528	mean_reticulocyte_vol	0.316879	0.645526	0.293132
f.30270.0.0	-0.113061	0.254897	0.657365	353	52079	-0.133313	0.150828	0.376764	1007	70430	-0.0830124	0.140103	0.55351	1360	122509	mean_sphered_cell_vol	0.77114	0.469033	0.64931
f.30280.0.0	0.0110541	0.00286133	0.000111875	355	51980	0.0112867	0.00175903	1.39503e-10	984	70362	0.0102058	0.00157976	1.0447e-10	1339	122342	immature_reticulocyte_fraction	0.000487455	6.54591e-10	3.74861e-10
f.30290.0.0	0.046949	0.00945859	6.91855e-07	360	52026	0.0359581	0.00589368	1.05317e-09	994	70486	0.0424461	0.00534922	2.10475e-15	1354	122512	high_light_scatter_reticulocyte_percent	6.02903e-06	4.28289e-09	1.42655e-14
f.30300.0.0	0.00193834	0.000424015	4.84472e-06	354	51402	0.00186816	0.000270112	4.63732e-12	984	69525	0.0018678	0.000241384	1.011e-14	1338	120927	high_light_scatter_reticulocyte_cnt	3.6941e-05	3.14307e-11	6.16709e-14
f.30600.0.0	-0.0846473	0.139654	0.544433	341	47789	-0.291713	0.0821712	0.000385134	881	64120	-0.188196	0.0721533	0.00909988	1222	111909	albumin	0.680513	0.000839042	0.0158598
f.30610.0.0	4.84462	1.16796	3.35496e-05	363	52224	4.92882	0.67012	1.90734e-13	978	70357	5.10975	0.613593	8.2505e-17	1341	122581	alkaline_phosphatase	0.000157425	1.45435e-12	7.18972e-16
f.30620.0.0	2.34185	0.653194	0.000336784	355	51913	2.06228	0.30944	2.65434e-11	994	70648	2.28565	0.32226	1.3165e-12	1349	122561	alanine_aminotransferase	0.00108125	1.61915e-10	7.30059e-12
f.30630.0.0	-0.0888233	0.0120788	1.9287e-13	329	47708	-0.0713378	0.00856531	8.17394e-17	888	63464	-0.0791301	0.00711845	1.04623e-28	1217	111172	apolipoprotein_a	5.88253e-12	8.31017e-16	1.5955e-27
f.30640.0.0	-0.00276149	0.0122952	0.822292	358	51628	0.0233099	0.00696581	0.00081887	991	70436	0.0142005	0.00657149	0.0307009	1349	122064	apolipoprotein_b	0.879997	0.00166504	0.0480194
f.30650.0.0	0.186736	0.370838	0.614577	357	51805	0.841595	0.201394	2.92991e-05	982	70285	0.611168	0.190575	0.00134139	1339	122090	aspartate_aminotransferase	0.745644	7.97232e-05	0.00272748
f.30660.0.0	-0.0739002	0.0414127	0.0743455	318	48669	-0.0709923	0.0213227	0.000870233	689	56100	-0.0763748	0.0216749	0.000425641	1007	104769	direct_bilirubin	0.141721	0.00171239	0.000927289
f.30670.0.0	-0.269967	0.06027	7.48899e-06	358	51903	-0.142855	0.035592	5.97826e-05	966	70583	-0.211336	0.0336998	3.5843e-10	1324	122486	urea	5.07587e-05	0.00014587	1.15075e-09
f.30680.0.0	-0.00371699	0.00480475	0.439163	342	47948	-0.00488171	0.00304051	0.108372	883	63902	-0.00427534	0.00269133	0.11216	1225	111850	calcium	0.60884	0.165267	0.162919
f.30690.0.0	-0.141886	0.0608724	0.0197603	358	51778	-0.033075	0.0322004	0.304345	983	70824	-0.0683629	0.0313158	0.0290348	1341	122602	cholesterol	0.0446435	0.395	0.0466085
f.30700.0.0	-2.12782	0.658991	0.00124266	360	51753	-0.793158	0.316332	0.0121637	973	70778	-1.37566	0.340159	5.25091e-05	1333	122531	creatinine	0.00315844	0.0224845	0.000129841
f.30710.0.0	0.563985	0.133907	2.53379e-05	357	51693	0.816215	0.0926018	1.20488e-18	990	70371	0.727593	0.0776324	7.09783e-21	1347	122064	c_reactive_protein	0.00014051	1.46995e-17	7.21612e-20
f.30720.0.0	0.0256711	0.00684494	0.000176574	359	52064	0.0280833	0.00375811	7.855e-14	980	70508	0.0286707	0.003523	4.01338e-16	1339	122572	cystatin_c	0.000633589	6.84508e-13	3.0602e-15
f.30730.0.0	6.61696	1.59221	3.24082e-05	355	52087	4.6314	0.711222	7.42127e-11	986	70433	5.27019	0.780549	1.45927e-11	1341	122520	gamma_glutamyltransferase	0.000157425	3.99497e-10	6.35824e-11
f.30740.0.0	0.0989714	0.04647	0.0331888	332	47503	0.00303664	0.0218249	0.889342	880	64304	0.0307391	0.0218181	0.158871	1212	111807	glucose	0.0674839	0.904165	0.225375
f.30750.0.0	0.514036	0.230368	0.0256567	343	51482	0.562495	0.116084	1.26246e-06	994	70720	0.543004	0.116324	3.04128e-06	1337	122202	hba1c	0.0539676	3.85049e-06	8.06601e-06
f.30760.0.0	-0.125343	0.0174709	7.26324e-13	327	47676	-0.131856	0.0113567	3.64801e-31	888	64210	-0.131647	0.00963587	1.70707e-42	1215	111886	hdl_cholesterol	1.10764e-11	1.11264e-29	1.04131e-40
f.30770.0.0	-0.899997	0.277142	0.00116453	361	51902	-0.814731	0.173836	2.77527e-06	971	70088	-0.821365	0.153347	8.49597e-08	1332	121990	igf_1	0.00308854	8.06151e-06	2.46788e-07
f.30780.0.0	-0.0963006	0.0425846	0.0237349	358	51767	0.0393276	0.0257519	0.126718	990	70582	-0.00920151	0.0231177	0.690609	1348	122349	ldl_direct	0.0517082	0.184043	0.739073
f.30790.0.0	2.10235	2.90517	0.469277	301	41660	1.38794	1.71574	0.418547	816	56945	1.80709	1.59677	0.257754	1117	98605	lipoprotein_a	0.63613	0.493746	0.341804
f.30800.0.0	-2.78968	16.3827	0.864788	27	4083	-7.15335	20.6502	0.729038	233	17973	-5.91972	17.8323	0.739915	260	22056	oestradiol	0.909519	0.794131	0.764997
f.30810.0.0	0.00980759	0.00922621	0.287776	333	47473	-0.0103502	0.00499812	0.0383753	882	64209	-0.00249347	0.00493079	0.613072	1215	111682	phosphate	0.428154	0.0632674	0.692544
f.30820.0.0	9.93761	6.76787	0.142009	21	4282	3.32351	2.72827	0.223158	73	6174	2.68873	2.5063	0.283365	94	10456	rheumatoid_factor	0.240626	0.295927	0.367771
f.30830.0.0	-1.40538	0.955574	0.141366	336	47548	-3.31563	0.933811	0.00038429	861	63258	-2.19884	0.685075	0.00132906	1197	110806	shbg	0.240626	0.000839042	0.00272748
f.30840.0.0	-0.683356	0.207656	0.000999033	360	51730	-0.606622	0.105088	7.8096e-09	965	70384	-0.651541	0.10652	9.55831e-10	1325	122114	total_bilirubin	0.00277005	2.80227e-08	2.91528e-09
f.30850.0.0	-0.938572	0.187697	5.71929e-07	360	51326	0.0275178	0.0223569	0.218382	805	59920	-0.398286	0.0849064	2.72023e-06	1165	111246	testosterone	5.81461e-06	0.295927	7.54245e-06
f.30860.0.0	0.00783149	0.202295	0.969119	344	47804	-0.0414437	0.127554	0.745248	879	63985	-0.00379385	0.111703	0.972906	1223	111789	total protein	0.974779	0.797546	0.989121
f.30870.0.0	0.322357	0.0575349	2.109e-08	354	51603	0.306007	0.0266708	1.7926e-30	992	70873	0.314488	0.0290036	2.15148e-27	1346	122476	triglycerides	2.57298e-07	3.64496e-29	2.6248e-26
f.30880.0.0	-4.2962	3.52208	0.222545	365	51679	4.42561	2.01032	0.0277043	989	70759	0.974433	1.8725	0.602791	1354	122438	urate	0.339381	0.0482846	0.692544
f.30890.0.0	-4.01446	1.06936	0.000173992	351	50373	-4.10971	0.649782	2.53652e-10	926	67108	-3.90132	0.582708	2.15434e-11	1277	117481	vitamin_d	0.000633589	1.1052e-09	8.76096e-11
TyG	0.219441	0.0302688	4.17579e-13	331	47572	0.197869	0.0167306	2.83747e-32	883	64156	0.201777	0.0159831	1.54899e-36	1214	111728	TyG	8.49077e-12	1.73086e-30	4.72443e-35
TG.to.HDL.C	0.497625	0.0642321	9.38702e-15	331	47583	0.314884	0.0281203	4.18294e-29	893	64202	0.394296	0.0325822	1.03596e-33	1224	111785	TG.to.HDL.C	5.72608e-13	6.37898e-28	2.10646e-32
