## Supplementary Table 9 for "Replicated blood-based biomarkers for Myalgic Encephalomyelitis not explicable by inactivity"

### Sheet: BT_TE_noSL
	feature	res_male_te	se_male_te	pval_male_te	cases_male	controls_male	res_female_te	se_female_te	pval_female_te	cases_female	controls_female	res_combined_te	se_combined_te	pval_combined_te	cases_combined	controls_combined	name	BH_pval_male_te	BH_pval_female_te	BH_pval_combined_te
1	f.30000.0.0	0.505639	0.111498	5.76106e-06	375	54026	0.38523	0.0582715	3.81835e-11	1038	73321	0.43986	0.0547937	9.94186e-16	1413	127347	leukocyte_cnt	5.02035e-05	2.3292e-10	1.01076e-14
2	f.30010.0.0	-0.0126111	0.0193407	0.514367	375	54028	0.00116441	0.0110622	0.916169	1038	73321	0.00119707	0.010011	0.904819	1413	127349	erythrocyte_cnt	0.747057	0.916169	0.9199
3	f.30020.0.0	-0.052878	0.0556356	0.341892	375	54027	0.0341137	0.030809	0.26818	1038	73322	0.0114221	0.0288901	0.692574	1413	127349	haemoglobin_concentration	0.579316	0.349915	0.774422
4	f.30030.0.0	-0.0210672	0.164155	0.897882	375	54028	0.0396883	0.0897549	0.658355	1038	73321	-0.0205381	0.0832255	0.805081	1413	127349	haematocrit_percent	0.950535	0.704556	0.838291
5	f.30040.0.0	-0.094812	0.239622	0.692346	375	54027	0.0721767	0.141906	0.611017	1038	73321	0.0122803	0.126108	0.922425	1413	127348	mean_corpuscular_vol	0.839569	0.665572	0.922425
6	f.30050.0.0	-0.0340902	0.0920194	0.711034	375	54027	0.0643455	0.0588912	0.274562	1038	73320	0.0188229	0.0507922	0.710945	1413	127347	mean_corpuscular_haemoglobin	0.839569	0.349915	0.774422
7	f.30060.0.0	-0.00710269	0.0522088	0.891787	375	54026	0.0481352	0.030794	0.118021	1038	73320	0.0321916	0.027936	0.249185	1413	127346	mean_corpuscular_haemoglobin_concentration	0.950535	0.175592	0.337784
8	f.30070.0.0	0.150844	0.0564391	0.00752467	375	54027	-0.0298967	0.0274266	0.275685	1038	73321	0.0472631	0.0265713	0.0752845	1413	127348	erythrocyte_distribution_width	0.0218574	0.349915	0.117753
9	f.30080.0.0	4.69017	2.85056	0.0998972	375	54027	9.1928	1.96624	2.93511e-06	1038	73320	7.5837	1.62753	3.16756e-06	1413	127347	platelet_cnt	0.196572	8.5258e-06	1.07345e-05
10	f.30090.0.0	0.00366841	0.00225363	0.103571	375	54027	0.00727413	0.00156351	3.28043e-06	1038	73319	0.00586859	0.00127836	4.41737e-06	1413	127346	platelet_crit	0.197432	9.09573e-06	1.41821e-05
11	f.30100.0.0	-0.004013	0.0589917	0.945765	375	54027	-0.0339176	0.0336902	0.314055	1038	73319	-0.017779	0.030302	0.557388	1413	127346	thrombocyte_vol	0.950535	0.36146	0.653566
12	f.30110.0.0	0.023669	0.0288041	0.411233	375	54027	0.0117486	0.0156776	0.453625	1038	73319	0.0121207	0.0141649	0.392174	1413	127346	platelet_distribution_width	0.643211	0.512428	0.498388
13	f.30120.0.0	0.122451	0.0356742	0.000598095	372	53923	0.0395745	0.0195751	0.0432096	1036	73186	0.0690249	0.0180842	0.000135159	1408	127109	lymphocyte_cnt	0.00253241	0.0732162	0.000358464
14	f.30130.0.0	0.0262999	0.0126016	0.0368863	372	53923	0.00971889	0.00494323	0.0492867	1036	73186	0.0127208	0.00538352	0.0181314	1408	127109	monocyte_cnt	0.0865409	0.0770894	0.0307227
15	f.30140.0.0	0.410414	0.0865365	2.10918e-06	372	53923	0.32641	0.0453178	5.90408e-13	1036	73186	0.332684	0.0425173	5.08971e-15	1408	127109	neutrophill_cnt	3.2165e-05	5.14498e-12	4.43532e-14
16	f.30150.0.0	0.000555315	0.00672206	0.934161	372	53923	0.00479982	0.00399684	0.229789	1036	73186	0.00196112	0.00343323	0.567852	1408	127109	eosinophill_cnt	0.950535	0.311491	0.653566
17	f.30160.0.0	0.0042335	0.00335975	0.207647	372	53923	0.00251535	0.00174132	0.148596	1036	73186	0.00305449	0.00158664	0.0542123	1408	127109	basophill_cnt	0.372543	0.214633	0.089377
18	f.30170.0.0	-0.000137927	0.000868774	0.873857	372	53922	-0.00165734	0.000310656	9.55674e-08	1036	73184	-0.00120328	0.000332335	0.000293816	1408	127106	nucleated_red_blood_cell_cnt	0.950535	4.16401e-07	0.000640099
19	f.30180.0.0	-0.247769	0.409363	0.545011	372	53925	-1.05409	0.214795	9.22783e-07	1036	73187	-0.587512	0.204156	0.00400514	1408	127112	lymphocyte_percent	0.752855	3.38336e-06	0.0076348
20	f.30190.0.0	-0.251509	0.123833	0.0422522	372	53925	-0.223714	0.0617073	0.000288506	1036	73187	-0.221537	0.0594242	0.000192958	1408	127112	monocyte_percent	0.0954586	0.000676879	0.000487824
21	f.30200.0.0	0.697627	0.45744	0.127242	372	53925	1.26089	0.242016	1.88905e-07	1036	73187	0.977478	0.234298	3.02009e-05	1408	127112	neutrophill_percent	0.235205	7.68215e-07	8.77264e-05
22	f.30210.0.0	-0.215331	0.0919883	0.0192399	372	53925	-0.0581575	0.054402	0.285055	1036	73187	-0.119982	0.0471503	0.0109384	1408	127112	eosinophill_percent	0.0533469	0.349915	0.0196247
23	f.30220.0.0	-0.0137187	0.0240979	0.569159	372	53925	0.0142468	0.0232312	0.539704	1036	73187	0.00427931	0.016064	0.789938	1408	127112	basophill_percent	0.752855	0.598581	0.838291
24	f.30230.0.0	-0.00639069	0.0119375	0.59241	372	53922	-0.0242767	0.00651977	0.000196445	1036	73185	-0.0179369	0.00589907	0.0023608	1408	127107	nucleated_red_blood_cell_percent	0.752855	0.000479326	0.00464544
25	f.30240.0.0	0.188438	0.0833124	0.0237087	366	53048	0.0758923	0.0177409	1.8873e-05	1029	71976	0.123693	0.0395623	0.00176873	1395	125024	reticulocyte_percent	0.0628795	4.92639e-05	0.00359642
26	f.30250.0.0	0.00806344	0.00365672	0.027447	366	53048	0.00329556	0.000771454	1.93825e-05	1029	71975	0.00603233	0.0017876	0.000739404	1395	125023	reticulocyte_cnt	0.0697612	4.92639e-05	0.0015553
27	f.30260.0.0	0.212014	0.451866	0.638929	366	53048	0.255091	0.242921	0.293672	1029	71976	0.322794	0.231527	0.163259	1395	125024	mean_reticulocyte_vol	0.795402	0.351254	0.235099
28	f.30270.0.0	-0.0441835	0.300806	0.883224	366	53048	-0.0293813	0.162892	0.85686	1029	71976	-0.0361501	0.151011	0.810806	1395	125024	mean_sphered_cell_vol	0.950535	0.871141	0.838291
29	f.30280.0.0	0.0111274	0.00325487	0.000629228	366	53048	0.0137901	0.00197282	2.74736e-12	1029	71976	0.0127929	0.00175354	2.97611e-13	1395	125024	immature_reticulocyte_fraction	0.00253241	2.09486e-11	2.01714e-12
30	f.30290.0.0	0.0553666	0.0125119	9.63849e-06	366	53048	0.0474679	0.00721265	4.66652e-11	1029	71976	0.0481676	0.00683976	1.89097e-12	1395	125024	high_light_scatter_reticulocyte_percent	6.53276e-05	2.44679e-10	1.15349e-11
31	f.30300.0.0	0.00225323	0.000571568	8.07427e-05	366	53048	0.00202774	0.000308327	4.81337e-11	1029	71975	0.00215487	0.000289053	8.99155e-14	1395	125023	high_light_scatter_reticulocyte_cnt	0.00037887	2.44679e-10	6.85606e-13
32	f.30600.0.0	0.00835543	0.134688	0.950535	349	48772	-0.290436	0.0885733	0.00104158	906	65422	-0.131385	0.0763572	0.0853121	1255	114194	albumin	0.950535	0.00220914	0.130101
33	f.30610.0.0	5.7067	1.22916	3.43747e-06	373	52926	7.12598	0.851068	5.61789e-17	1016	72160	6.61526	0.699921	3.34215e-21	1389	125086	alkaline_phosphatase	4.19371e-05	8.56728e-16	5.09678e-20
34	f.30620.0.0	3.73015	0.85244	1.20959e-05	371	52897	2.68614	0.571743	2.62509e-06	1016	72158	3.28214	0.4845	1.25023e-11	1387	125055	alanine_aminotransferase	7.37848e-05	8.00654e-06	6.35532e-11
35	f.30630.0.0	-0.104982	0.0123411	1.78926e-17	349	48688	-0.0771061	0.00882052	2.29672e-18	899	64752	-0.0830646	0.00742789	4.9501e-29	1248	113440	apolipoprotein_a	5.45726e-16	4.66999e-17	1.00652e-27
36	f.30640.0.0	-0.00781734	0.0126033	0.535086	369	52647	0.0264391	0.00743201	0.00037445	1013	71919	0.0169194	0.00688148	0.0139445	1382	124566	apolipoprotein_b	0.752855	0.00084598	0.0243032
37	f.30650.0.0	0.916725	0.507877	0.0710726	369	52736	1.01742	0.333175	0.0022603	1012	71939	1.0555	0.283805	0.000199928	1381	124675	aspartate_aminotransferase	0.144514	0.00444769	0.000487824
38	f.30660.0.0	-0.0384193	0.05671	0.498108	333	49812	-0.0812618	0.024878	0.00108921	725	57971	-0.0704676	0.02757	0.0105898	1058	107783	direct_bilirubin	0.741087	0.00221472	0.019575
39	f.30670.0.0	-0.259251	0.0785346	0.000963033	373	52881	-0.126544	0.0433119	0.00348136	1014	72121	-0.154177	0.0396234	9.98094e-05	1387	125002	urea	0.00326361	0.00663634	0.000276744
40	f.30680.0.0	-0.00448574	0.00520257	0.388568	349	48756	-0.00650392	0.00328076	0.0474298	906	65408	-0.0039026	0.00281559	0.165726	1255	114164	calcium	0.633418	0.0770894	0.235099
41	f.30690.0.0	-0.127479	0.0641525	0.0469078	373	52930	-0.00856169	0.0355336	0.809596	1016	72155	-0.0512922	0.032992	0.12002	1389	125085	cholesterol	0.102192	0.83704	0.178567
42	f.30700.0.0	-0.792136	0.930474	0.394588	373	52890	-0.604238	0.38162	0.113341	1014	72122	-0.754886	0.420757	0.0727952	1387	125012	creatinine	0.633418	0.172846	0.116855
43	f.30710.0.0	1.23031	0.361438	0.00066424	370	52812	0.892336	0.128059	3.21079e-12	1016	72047	0.967984	0.157356	7.67234e-10	1386	124859	c_reactive_protein	0.00253241	2.1762e-11	3.12009e-09
44	f.30720.0.0	0.0457002	0.0107416	2.09498e-05	373	52919	0.0385906	0.00472805	3.2939e-16	1016	72164	0.0419723	0.00477938	1.60647e-18	1389	125083	cystatin_c	0.000116176	4.01856e-15	1.9599e-17
45	f.30730.0.0	12.38	2.69858	4.48358e-06	372	52907	7.44155	1.55847	1.79798e-06	1014	72131	9.85052	1.4387	7.55067e-12	1386	125038	gamma_glutamyltransferase	4.55831e-05	5.85526e-06	4.18719e-11
46	f.30740.0.0	0.25246	0.0836286	0.00253761	347	48717	0.0833225	0.0422096	0.0483797	904	65363	0.153097	0.04156	0.00022982	1251	114080	glucose	0.00814708	0.0770894	0.000519222
47	f.30750.0.0	1.86442	0.462909	5.6348e-05	365	52814	1.19793	0.251031	1.82377e-06	1028	71874	1.46185	0.234222	4.34003e-10	1393	124688	hba1c	0.000286436	5.85526e-06	1.89101e-09
48	f.30760.0.0	-0.149563	0.0167371	4.03496e-19	349	48756	-0.135668	0.0122835	2.3235e-28	904	65405	-0.136182	0.00990003	4.70751e-43	1253	114161	hdl_cholesterol	2.46132e-17	7.08666e-27	2.87158e-41
49	f.30770.0.0	-0.964547	0.291265	0.000927708	369	52682	-0.924605	0.188572	9.42903e-07	1009	71781	-0.94182	0.159572	3.58795e-09	1378	124463	igf_1	0.00326361	3.38336e-06	1.3679e-08
50	f.30780.0.0	-0.0983735	0.0451759	0.0294383	373	52821	0.0611154	0.0275714	0.0266489	1016	72024	0.0145169	0.0251233	0.56338	1389	124845	ldl_direct	0.0718295	0.04926	0.653566
51	f.30790.0.0	1.63076	2.94957	0.580346	310	42478	1.83996	1.77387	0.299614	831	58152	2.05804	1.584	0.193854	1141	100630	lipoprotein_a	0.752855	0.351471	0.268752
52	f.30800.0.0	8.69482	15.686	0.579371	27	4235	-33.1905	23.1299	0.151298	236	18279	-21.8606	20.1492	0.27795	263	22514	oestradiol	0.752855	0.214633	0.368586
53	f.30810.0.0	0.00374774	0.01029	0.715698	349	48672	-0.0116318	0.00534306	0.0294811	905	65317	-0.00293483	0.00511808	0.566357	1254	113989	phosphate	0.839569	0.0513814	0.653566
54	f.30820.0.0	0.537305	4.7274	0.909509	22	4374	2.76552	2.59641	0.286816	80	6325	1.89486	2.09781	0.366388	102	10699	rheumatoid_factor	0.950535	0.349915	0.475525
55	f.30830.0.0	-0.741259	1.04476	0.478012	346	48362	-3.51944	1.07408	0.00105025	890	64698	-2.78124	0.752709	0.000219905	1236	113060	shbg	0.728969	0.00220914	0.000515931
56	f.30840.0.0	-0.565287	0.298876	0.0585736	370	52712	-0.830372	0.107239	9.69693e-15	1010	71894	-0.677434	0.129729	1.77076e-07	1380	124606	total_bilirubin	0.123207	9.85855e-14	6.35389e-07
57	f.30850.0.0	-0.895837	0.200966	8.2861e-06	369	52459	0.0471472	0.0362173	0.192989	829	61071	-0.379868	0.0901215	2.49702e-05	1198	113530	testosterone	6.31815e-05	0.267553	7.61591e-05
58	f.30860.0.0	-0.0468921	0.207591	0.82129	349	48706	0.0419387	0.141839	0.767476	905	65373	0.0449832	0.117915	0.70284	1254	114079	total protein	0.945258	0.807173	0.774422
59	f.30870.0.0	0.412993	0.0779428	1.16648e-07	373	52868	0.340975	0.0298298	2.93825e-30	1015	72120	0.395806	0.0345611	2.28864e-30	1388	124988	triglycerides	2.37184e-06	1.79233e-28	6.98036e-29
60	f.30880.0.0	-4.30139	3.76734	0.253555	372	52865	4.66094	2.13481	0.0290136	1013	72076	1.5834	1.97121	0.421821	1385	124941	urate	0.441909	0.0513814	0.525125
61	f.30890.0.0	-3.3749	1.20009	0.00492021	360	51405	-4.36203	0.684453	1.8535e-10	953	68487	-4.16377	0.620754	1.97837e-11	1313	119892	vitamin_d	0.0150066	8.69721e-10	9.28313e-11

### Sheet: BT_f874_NDE_noSL
	X	feature	res_male_de	se_male_de	pval_male_de	res_female_de	se_female_de	pval_female_de	res_combined_de	se_combined_de	pval_combined_de	name	BH_pval_male_de	BH_pval_female_de	BH_pval_combined_de
1	1	f.30000.0.0	0.481969	0.120766	6.58157e-05	0.30426	0.0758464	6.03262e-05	0.348713	0.0656768	1.09904e-07	leukocyte_cnt	0.000802952	0.000352288	9.57735e-07
2	2	f.30010.0.0	-0.0326239	0.0227773	0.152059	-0.00575706	0.0135592	0.671137	-0.00993638	0.0125951	0.430164	erythrocyte_cnt	0.281078	0.744352	0.554162
3	3	f.30020.0.0	-0.126096	0.066995	0.0598134	0.0482775	0.0387451	0.212754	0.00497669	0.0349675	0.886825	haemoglobin_concentration	0.145945	0.301814	0.918659
4	4	f.30030.0.0	-0.294787	0.176324	0.0945536	0.108689	0.108634	0.317065	-0.0134539	0.0959946	0.888539	haematocrit_percent	0.205992	0.420456	0.918659
5	5	f.30040.0.0	-0.00179284	0.307153	0.995343	0.359142	0.247125	0.146147	0.172808	0.166419	0.299088	mean_corpuscular_vol	0.995343	0.240945	0.456109
6	6	f.30050.0.0	-0.0275662	0.108116	0.798747	0.159619	0.0801971	0.0465539	0.0769384	0.0619358	0.214153	mean_corpuscular_haemoglobin	0.893612	0.0860541	0.343772
7	7	f.30060.0.0	-0.00966378	0.0599397	0.871916	0.0559758	0.0369917	0.130229	0.0255092	0.0327519	0.436062	mean_corpuscular_haemoglobin_concentration	0.933103	0.226971	0.554162
8	8	f.30070.0.0	0.178771	0.0666424	0.00730638	-0.090749	0.0324331	0.00514145	0.00490336	0.0326447	0.880604	erythrocyte_distribution_width	0.026217	0.0130679	0.918659
9	9	f.30080.0.0	4.46399	3.18316	0.160803	7.06334	2.61893	0.00699597	6.15047	2.03727	0.00253625	platelet_cnt	0.288499	0.0170702	0.00644631
10	10	f.30090.0.0	0.00355708	0.0025669	0.165825	0.00523117	0.00216176	0.0155261	0.00511694	0.00165629	0.00200567	platelet_crit	0.289009	0.0364265	0.00531938
11	11	f.30100.0.0	-0.00646064	0.0675409	0.923794	-0.020504	0.0406826	0.614262	-0.015385	0.0368612	0.676402	thrombocyte_vol	0.939191	0.714898	0.764545
12	12	f.30110.0.0	0.00961803	0.0327638	0.769096	0.0280576	0.019619	0.152681	0.0158934	0.0174596	0.362667	platelet_distribution_width	0.893612	0.242458	0.538013
13	13	f.30120.0.0	0.10686	0.0423119	0.0115521	0.0636808	0.0271885	0.0191706	0.0822886	0.0235939	0.000487184	lymphocyte_cnt	0.0370884	0.0417646	0.00148591
14	14	f.30130.0.0	0.0239231	0.013912	0.0855057	0.0085335	0.00636195	0.179812	0.0132646	0.0062584	0.0340496	monocyte_cnt	0.193179	0.274213	0.064907
15	15	f.30140.0.0	0.324858	0.0936217	0.00052065	0.237367	0.0610909	0.000102131	0.252007	0.0515451	1.01321e-06	neutrophill_cnt	0.0045371	0.000445001	6.56005e-06
16	16	f.30150.0.0	-0.00466347	0.00782383	0.551135	0.00661477	0.0052785	0.21015	0.000200452	0.00425512	0.962427	eosinophill_cnt	0.73506	0.301814	0.978467
17	17	f.30160.0.0	0.00354607	0.00361395	0.326485	0.000410102	0.00176101	0.815856	0.00212581	0.00184511	0.249267	basophill_cnt	0.474181	0.858055	0.389878
18	18	f.30170.0.0	-0.000949789	0.00059593	0.110983	-0.00187484	0.000287638	7.12282e-11	-0.00155692	0.000276894	1.87877e-08	nucleated_red_blood_cell_cnt	0.225665	1.44831e-09	1.91008e-07
19	19	f.30180.0.0	-0.127485	0.468735	0.78564	-0.441645	0.29785	0.138133	-0.214342	0.267827	0.423537	lymphocyte_percent	0.893612	0.23406	0.554162
20	20	f.30190.0.0	-0.144559	0.138989	0.298306	-0.199442	0.083418	0.0168082	-0.155885	0.0721083	0.0306324	monocyte_percent	0.454917	0.0379741	0.062286
21	21	f.30200.0.0	0.614857	0.534262	0.249793	0.679273	0.323335	0.0356557	0.498216	0.289694	0.0854686	neutrophill_percent	0.390702	0.0679687	0.14896
22	22	f.30210.0.0	-0.2059	0.102421	0.0443956	-0.0328781	0.0701998	0.639534	-0.122363	0.0571618	0.0323028	eosinophill_percent	0.112839	0.722437	0.0635636
23	23	f.30220.0.0	-0.00509258	0.0279667	0.855509	-0.0086895	0.023057	0.706271	-0.00372767	0.0177055	0.833249	basophill_percent	0.931893	0.76933	0.907646
24	24	f.30230.0.0	-0.0139876	0.0111698	0.210471	-0.0277721	0.00781774	0.000381668	-0.0232748	0.00610788	0.000138621	nucleated_red_blood_cell_percent	0.337861	0.00138667	0.000445046
25	25	f.30240.0.0	0.179634	0.101475	0.07669	0.0560338	0.0260842	0.0316989	0.113981	0.0469688	0.0152355	reticulocyte_percent	0.179927	0.0623752	0.0357447
26	26	f.30250.0.0	0.00873628	0.00544898	0.108871	0.00285099	0.00126054	0.0237149	0.00471771	0.00200125	0.018404	reticulocyte_cnt	0.225665	0.0491966	0.0415793
27	27	f.30260.0.0	0.523871	0.520986	0.314638	0.195573	0.319273	0.540169	0.262949	0.295647	0.373787	mean_reticulocyte_vol	0.46812	0.686464	0.538013
28	28	f.30270.0.0	0.13475	0.342015	0.693588	0.2318	0.213853	0.278399	0.151752	0.193397	0.432651	mean_sphered_cell_vol	0.846178	0.385963	0.554162
29	29	f.30280.0.0	0.0104306	0.00372175	0.00506924	0.0110273	0.00238438	3.7497e-06	0.00996044	0.00200934	7.15674e-07	immature_reticulocyte_fraction	0.0220874	3.26759e-05	5.45701e-06
30	30	f.30290.0.0	0.0460782	0.0143379	0.0013102	0.0368782	0.0103907	0.000386448	0.039117	0.00840084	3.21919e-06	high_light_scatter_reticulocyte_percent	0.00799224	0.00138667	1.63642e-05
31	31	f.30300.0.0	0.00198443	0.000630988	0.00166117	0.00157768	0.000443309	0.00037246	0.00171275	0.000351168	1.07542e-06	high_light_scatter_reticulocyte_cnt	0.00921194	0.00138667	6.56005e-06
32	32	f.30600.0.0	0.037295	0.151632	0.805716	-0.0576621	0.107102	0.590313	1.49963e-05	0.0896277	0.999866	albumin	0.893612	0.714898	0.999866
33	33	f.30610.0.0	6.96131	1.41122	8.10522e-07	5.77097	1.08425	1.02334e-07	6.5662	0.891626	1.78078e-13	alkaline_phosphatase	1.64806e-05	1.0404e-06	2.71569e-12
34	34	f.30620.0.0	2.44977	0.906383	0.0068759	2.58616	0.875789	0.00314756	2.56494	0.567078	6.09453e-06	alanine_aminotransferase	0.0262144	0.0101053	2.65547e-05
35	35	f.30630.0.0	-0.0959262	0.014747	7.78022e-11	-0.064389	0.0114831	2.05529e-08	-0.0725463	0.008852	2.4961e-16	apolipoprotein_a	3.34573e-09	2.50745e-07	7.61312e-15
36	36	f.30640.0.0	-0.0186173	0.014025	0.184366	0.0253101	0.00897333	0.00479351	0.0150682	0.00824781	0.0677092	apolipoprotein_b	0.303954	0.0127132	0.125159
37	37	f.30650.0.0	0.330984	0.49826	0.506512	1.21207	0.424386	0.0042894	0.940682	0.321589	0.00344339	aspartate_aminotransferase	0.702209	0.0124597	0.00840188
38	38	f.30660.0.0	-0.00869913	0.0718808	0.903674	-0.0665672	0.0295327	0.024195	-0.0472645	0.0338436	0.162547	direct_bilirubin	0.934307	0.0491966	0.275426
39	39	f.30670.0.0	-0.214524	0.0940489	0.0225494	-0.193898	0.0491489	7.97656e-05	-0.19623	0.0471457	3.15197e-05	urea	0.0655007	0.000374285	0.000107333
40	40	f.30680.0.0	-0.00748236	0.00563396	0.184151	-0.00199863	0.00404389	0.621141	-0.00266139	0.00334667	0.426476	calcium	0.303954	0.714898	0.554162
41	41	f.30690.0.0	-0.179914	0.0701046	0.0102772	0.0137523	0.0440377	0.754823	-0.0352117	0.0400465	0.379255	cholesterol	0.0348281	0.807793	0.538013
42	42	f.30700.0.0	-0.643661	1.2061	0.593568	-1.22235	0.426539	0.00416039	-1.11648	0.505784	0.0272841	creatinine	0.770376	0.0124597	0.0594403
43	43	f.30710.0.0	1.19555	0.406498	0.00327037	0.592272	0.136584	1.4488e-05	0.835273	0.182728	4.85133e-06	c_reactive_protein	0.0159283	9.81962e-05	2.27639e-05
44	44	f.30720.0.0	0.0481012	0.0132249	0.000275652	0.0332822	0.005547	1.97266e-09	0.0394133	0.00606449	8.08406e-11	cystatin_c	0.00280246	3.00831e-08	9.86255e-10
45	45	f.30730.0.0	9.45064	2.78427	0.000688041	6.89556	2.43273	0.00458988	8.4326	2.02653	3.1672e-05	gamma_glutamyltransferase	0.00524631	0.0127132	0.000107333
46	46	f.30740.0.0	0.221765	0.0954801	0.0201989	0.0051482	0.0447943	0.908501	0.0972925	0.0444895	0.0287526	glucose	0.0616067	0.923643	0.0604796
47	47	f.30750.0.0	1.46435	0.499855	0.00339456	1.00996	0.253627	6.83199e-05	1.18954	0.247837	1.58908e-06	hba1c	0.0159283	0.000352288	8.81219e-06
48	48	f.30760.0.0	-0.126586	0.0196167	1.09696e-10	-0.115886	0.0151767	2.24448e-14	-0.114341	0.0120639	2.59466e-21	hdl_cholesterol	3.34573e-09	7.72679e-13	1.58274e-19
49	49	f.30770.0.0	-0.911762	0.328239	0.00547388	-0.740107	0.241402	0.00217039	-0.831229	0.191851	1.473e-05	igf_1	0.0222604	0.0073552	5.61581e-05
50	50	f.30780.0.0	-0.104796	0.0519735	0.0437643	0.0666352	0.0347695	0.0553035	0.0211998	0.0301075	0.481348	ldl_direct	0.112839	0.099221	0.59923
51	51	f.30790.0.0	1.37878	3.31906	0.67784	-0.471993	2.32046	0.838818	0.801534	1.92297	0.67681	lipoprotein_a	0.843841	0.867253	0.764545
52	52	f.30800.0.0	11.8545	23.7682	0.617954	-41.068	28.8796	0.155014	-39.9025	22.1949	0.0722055	oestradiol	0.785316	0.242458	0.129545
53	53	f.30810.0.0	0.00769101	0.0111418	0.490016	-0.00409116	0.00780013	0.599931	0.0037255	0.00656092	0.570149	phosphate	0.695139	0.714898	0.695582
54	54	f.30820.0.0	1.16009	4.04275	0.774147	0.0038834	2.53526	0.998778	0.537004	2.00245	0.788566	rheumatoid_factor	0.893612	0.998778	0.874592
55	55	f.30830.0.0	0.160693	1.18462	0.892099	-1.45282	1.43004	0.309662	-1.26301	0.934217	0.176394	shbg	0.934307	0.419765	0.290812
56	56	f.30840.0.0	-0.493634	0.341069	0.14781	-0.614292	0.135967	6.24364e-06	-0.524366	0.168101	0.0018125	total_bilirubin	0.281078	4.76077e-05	0.00502556
57	57	f.30850.0.0	-0.721959	0.218843	0.000970359	0.0246674	0.0254665	0.332734	-0.324176	0.0983102	0.000975564	testosterone	0.00657688	0.431846	0.00283378
58	58	f.30860.0.0	-0.135674	0.229444	0.554307	0.248039	0.18941	0.190352	0.067407	0.149363	0.651776	total protein	0.73506	0.283207	0.764545
59	59	f.30870.0.0	0.35244	0.0768548	4.52282e-06	0.264131	0.0346621	2.53337e-14	0.317309	0.0389796	3.93996e-16	triglycerides	6.89729e-05	7.72679e-13	8.01125e-15
60	60	f.30880.0.0	-6.3493	4.18853	0.12955	1.23554	2.48546	0.619113	-1.13668	2.26172	0.615266	urate	0.254922	0.714898	0.735906
61	61	f.30890.0.0	-2.85935	1.36643	0.0363875	-3.46378	0.870587	6.93026e-05	-3.36892	0.75171	7.40594e-06	vitamin_d	0.100892	0.000352288	3.01175e-05

### Sheet: BT_f874_NIE_noSL
	X	feature	res_male_ie	se_male_ie	pval_male_ie	res_female_ie	se_female_ie	pval_female_ie	res_combined_ie	se_combined_ie	pval_combined_ie	name	BH_pval_male_ie	BH_pval_female_ie	BH_pval_combined_ie
1	1	f.30000.0.0	-0.0243366	0.0269454	0.366429	0.00695328	0.0374277	0.852618	-0.00163908	0.0248422	0.947394	leukocyte_cnt	0.880578	0.933979	0.979509
2	2	f.30010.0.0	0.0120685	0.013613	0.375328	0.00521057	0.00568441	0.35933	0.0106475	0.00553109	0.0542265	erythrocyte_cnt	0.880578	0.701306	0.376075
3	3	f.30020.0.0	0.0146303	0.0201121	0.466958	-0.00301767	0.0182002	0.868311	0.00599845	0.0124049	0.628701	haemoglobin_concentration	0.935708	0.933979	0.871608
4	4	f.30030.0.0	0.052967	0.0473035	0.26283	0.0182634	0.0417576	0.661845	0.0115933	0.0299265	0.698465	haematocrit_percent	0.865726	0.917558	0.906753
5	5	f.30040.0.0	-0.200492	0.132532	0.130337	-0.175581	0.126375	0.16472	-0.152502	0.0796338	0.0554864	mean_corpuscular_vol	0.830711	0.657537	0.376075
6	6	f.30050.0.0	-0.0560195	0.0304595	0.0658934	-0.0721343	0.0385096	0.0610473	-0.0643705	0.0327764	0.0495385	mean_corpuscular_haemoglobin	0.794134	0.657537	0.376075
7	7	f.30060.0.0	-0.00652736	0.014805	0.659293	-0.00554063	0.0176107	0.753052	0.000341257	0.0100932	0.973028	mean_corpuscular_haemoglobin_concentration	0.935708	0.925508	0.980336
8	8	f.30070.0.0	-0.000893865	0.0252623	0.971774	0.0131559	0.0125443	0.294292	-0.00119942	0.0124613	0.923321	erythrocyte_distribution_width	0.98797	0.657537	0.979509
9	9	f.30080.0.0	-0.844857	0.92363	0.360342	0.665687	1.11049	0.548872	0.306487	0.788833	0.697623	platelet_cnt	0.880578	0.822587	0.906753
10	10	f.30090.0.0	-0.000939235	0.000577968	0.104149	0.00128481	0.00118135	0.276779	0.000188985	0.00074344	0.799339	platelet_crit	0.794134	0.657537	0.943623
11	11	f.30100.0.0	-0.0054244	0.0257474	0.833139	0.0120871	0.0147442	0.412337	0.00591761	0.0120764	0.624123	thrombocyte_vol	0.958896	0.718645	0.871608
12	12	f.30110.0.0	0.00796044	0.0127199	0.531428	-0.00704565	0.00687498	0.305446	-0.00375838	0.00680996	0.58102	platelet_distribution_width	0.935708	0.657537	0.871608
13	13	f.30120.0.0	-0.00823935	0.0135317	0.542597	-0.0164738	0.0110414	0.135697	-0.0136755	0.00867368	0.114872	lymphocyte_cnt	0.935708	0.657537	0.637569
14	14	f.30130.0.0	-0.00138547	0.00333562	0.677881	0.00161461	0.00272076	0.552886	-4.75657e-05	0.00192981	0.980336	monocyte_cnt	0.935708	0.822587	0.980336
15	15	f.30140.0.0	-0.0095519	0.0199452	0.632004	0.00308981	0.0329537	0.925298	0.0104036	0.018941	0.582827	neutrophill_cnt	0.935708	0.956664	0.871608
16	16	f.30150.0.0	0.000948446	0.00187159	0.612324	0.000478851	0.00193081	0.80413	0.000592956	0.0015316	0.698646	eosinophill_cnt	0.935708	0.925508	0.906753
17	17	f.30160.0.0	-0.000216475	0.00098101	0.825353	0.00103669	0.000543424	0.0564308	0.000452723	0.000578007	0.433482	basophill_cnt	0.958896	0.657537	0.801285
18	18	f.30170.0.0	8.97298e-05	9.80478e-05	0.360106	-8.71734e-05	0.000119229	0.464691	-5.95646e-05	4.63326e-05	0.198587	nucleated_red_blood_cell_cnt	0.880578	0.787393	0.637569
19	19	f.30180.0.0	-0.048526	0.183951	0.791935	-0.265375	0.147585	0.0721587	-0.111534	0.116579	0.338706	lymphocyte_percent	0.958896	0.657537	0.770547
20	20	f.30190.0.0	0.00149807	0.0374583	0.968099	0.0292736	0.0325111	0.367898	0.0190947	0.0229086	0.404555	monocyte_percent	0.98797	0.701306	0.771183
21	21	f.30200.0.0	0.0634379	0.1592	0.690276	0.238727	0.179075	0.182494	0.0970296	0.113802	0.393871	neutrophill_percent	0.935708	0.657537	0.771183
22	22	f.30210.0.0	0.0368602	0.027539	0.180742	0.00734233	0.0254274	0.772768	0.0252711	0.0169606	0.136226	eosinophill_percent	0.830711	0.925508	0.637569
23	23	f.30220.0.0	-0.00557987	0.00858524	0.515733	0.0151734	0.00846413	0.0730265	0.00479325	0.00503455	0.341062	basophill_percent	0.935708	0.657537	0.770547
24	24	f.30230.0.0	-0.00087247	0.00115341	0.449392	-0.00252387	0.00189818	0.18364	-0.000965996	0.00176644	0.584474	nucleated_red_blood_cell_percent	0.935708	0.657537	0.871608
25	25	f.30240.0.0	0.00695514	0.0161107	0.665953	-0.0209485	0.0174629	0.230295	-0.0115697	0.0103548	0.263853	reticulocyte_percent	0.935708	0.657537	0.730711
26	26	f.30250.0.0	-0.000569982	0.000546954	0.297365	-0.000988487	0.000881605	0.262187	-0.000279944	0.000472622	0.553636	reticulocyte_cnt	0.880095	0.657537	0.871608
27	27	f.30260.0.0	0.0215886	0.190632	0.909834	0.0372804	0.132729	0.778805	-0.0424844	0.123583	0.731019	mean_reticulocyte_vol	0.98797	0.925508	0.915465
28	28	f.30270.0.0	-0.0650639	0.109621	0.552822	-0.111143	0.0984676	0.259014	-0.126911	0.0850022	0.135429	mean_sphered_cell_vol	0.935708	0.657537	0.637569
29	29	f.30280.0.0	-0.00100174	0.00101658	0.32443	-0.0010686	0.000991664	0.281222	-0.00168073	0.000725147	0.0204611	immature_reticulocyte_fraction	0.880578	0.657537	0.312031
30	30	f.30290.0.0	0.000482621	0.00531582	0.92766	-0.0118463	0.00900871	0.188516	-0.00539487	0.00430899	0.210568	high_light_scatter_reticulocyte_percent	0.98797	0.657537	0.642233
31	31	f.30300.0.0	-4.85578e-05	0.000165803	0.769625	-0.000341485	0.000284677	0.230314	-0.000205456	0.000147654	0.164083	high_light_scatter_reticulocyte_cnt	0.958896	0.657537	0.637569
32	32	f.30600.0.0	-0.0237542	0.0364817	0.514966	-0.0451208	0.0375225	0.22917	-0.0377379	0.0262882	0.151132	albumin	0.935708	0.657537	0.637569
33	33	f.30610.0.0	-0.861022	0.638509	0.177501	0.650108	0.440682	0.140151	-0.17734	0.354803	0.617196	alkaline_phosphatase	0.830711	0.657537	0.871608
34	34	f.30620.0.0	-0.0849682	0.323766	0.792984	0.136225	0.332408	0.681944	0.124988	0.221906	0.573266	alanine_aminotransferase	0.958896	0.924413	0.871608
35	35	f.30630.0.0	-0.0065034	0.00368879	0.0778975	-0.00760928	0.00492673	0.12247	-0.00817498	0.00287081	0.00440468	apolipoprotein_a	0.794134	0.657537	0.268685
36	36	f.30640.0.0	-0.00680694	0.00462131	0.140766	-0.00183693	0.00279089	0.510419	-0.00350048	0.00258889	0.176338	apolipoprotein_b	0.830711	0.798347	0.637569
37	37	f.30650.0.0	0.0776272	0.145312	0.593196	-0.143036	0.21666	0.509136	-0.0902323	0.101024	0.371764	aspartate_aminotransferase	0.935708	0.798347	0.771183
38	38	f.30660.0.0	0.0210933	0.0155427	0.174743	0.0027194	0.00620044	0.660965	0.00744955	0.00677175	0.271292	direct_bilirubin	0.830711	0.917558	0.730711
39	39	f.30670.0.0	-0.0294457	0.0348292	0.39787	0.0412461	0.0204894	0.0441101	0.0163279	0.0166215	0.325934	urea	0.898892	0.657537	0.770547
40	40	f.30680.0.0	-0.000771952	0.00146422	0.598048	-0.00170024	0.00149873	0.256603	-0.000924165	0.000999306	0.355066	calcium	0.935708	0.657537	0.771183
41	41	f.30690.0.0	-0.0332082	0.0177486	0.0613401	-0.00461962	0.0178454	0.795736	-0.0293992	0.0125902	0.0195389	cholesterol	0.794134	0.925508	0.312031
42	42	f.30700.0.0	-0.226646	0.527879	0.667667	0.162124	0.134715	0.228799	0.0372725	0.201102	0.852961	creatinine	0.935708	0.657537	0.946011
43	43	f.30710.0.0	0.174846	0.101718	0.0856279	0.0364772	0.0369375	0.323379	-0.00521471	0.0270666	0.847224	c_reactive_protein	0.794134	0.657537	0.946011
44	44	f.30720.0.0	-0.00395278	0.00488414	0.418337	7.4851e-05	0.00295223	0.979773	-0.00095254	0.00349962	0.785481	cystatin_c	0.911377	0.979773	0.943623
45	45	f.30730.0.0	0.14577	0.640741	0.820033	-1.65121	2.36587	0.485222	-0.623625	1.0202	0.541014	gamma_glutamyltransferase	0.958896	0.798347	0.871608
46	46	f.30740.0.0	0.000943995	0.0214638	0.96492	0.0212933	0.0189655	0.261549	0.0200996	0.015403	0.191922	glucose	0.98797	0.657537	0.637569
47	47	f.30750.0.0	0.0148952	0.107701	0.890002	-0.212328	0.127866	0.0968038	-0.167285	0.12745	0.189331	hba1c	0.987093	0.657537	0.637569
48	48	f.30760.0.0	-0.00913266	0.00560723	0.10337	-0.0065287	0.00512764	0.202933	-0.00704174	0.00331467	0.0336353	hdl_cholesterol	0.794134	0.657537	0.376075
49	49	f.30770.0.0	0.0467739	0.0736792	0.525538	-0.00314417	0.110379	0.977275	-0.0245166	0.0725373	0.735373	igf_1	0.935708	0.979773	0.915465
50	50	f.30780.0.0	-0.0405862	0.0144814	0.00506848	-0.00980682	0.0116351	0.399303	-0.0205097	0.0087463	0.0190294	ldl_direct	0.309177	0.716396	0.312031
51	51	f.30790.0.0	0.317064	1.04483	0.761541	0.941572	1.08241	0.384365	0.462534	0.7706	0.548356	lipoprotein_a	0.958896	0.710493	0.871608
52	52	f.30800.0.0	4.35806	4.23089	0.302984	-2.25641	18.2951	0.901843	2.43036	10.6729	0.819869	oestradiol	0.880095	0.94849	0.943623
53	53	f.30810.0.0	0.00744565	0.00319612	0.0198276	-0.00582051	0.00509612	0.253394	0.000248599	0.00318479	0.937782	phosphate	0.604742	0.657537	0.979509
54	54	f.30820.0.0	-4.19046	3.30095	0.204273	0.210649	1.31503	0.872734	1.52301	1.1215	0.174459	rheumatoid_factor	0.830711	0.933979	0.637569
55	55	f.30830.0.0	-0.373622	0.305724	0.221674	-0.249916	0.654354	0.702515	0.303253	0.310917	0.329387	shbg	0.845132	0.925508	0.770547
56	56	f.30840.0.0	0.0930951	0.0787887	0.237373	-0.011052	0.0667782	0.868548	-0.0124189	0.0508959	0.807226	total_bilirubin	0.851749	0.933979	0.943623
57	57	f.30850.0.0	0.0569872	0.0516252	0.269652	0.00701205	0.00690594	0.309931	0.0533678	0.0257875	0.0384966	testosterone	0.865726	0.657537	0.376075
58	58	f.30860.0.0	-0.0201298	0.0645046	0.754989	-0.0236812	0.0918336	0.796507	-0.0091397	0.0570003	0.87261	total protein	0.958896	0.925508	0.950521
59	59	f.30870.0.0	-0.0004181	0.0344568	0.990319	0.0140003	0.0140549	0.319195	0.00524472	0.0106167	0.621302	triglycerides	0.990319	0.657537	0.871608
60	60	f.30880.0.0	-1.92825	1.50266	0.199415	0.258836	0.986404	0.79301	-0.945971	0.867504	0.275514	urate	0.830711	0.925508	0.730711
61	61	f.30890.0.0	0.0826578	0.448019	0.853624	0.161342	0.310388	0.603197	0.20423	0.236349	0.387532	vitamin_d	0.964279	0.876072	0.771183
